# Integration of single cell omics with biobank data discovers *trans* effects of *SREBF1* abdominal obesity risk variants on adipocyte expression of more than 100 genes

**DOI:** 10.1101/2024.11.22.24317804

**Authors:** Mihir G. Sukhatme, Asha Kar, Uma Thanigai Arasu, Seung Hyuk T. Lee, Marcus Alvarez, Kristina M. Garske, Kyla Z. Gelev, Sandhya Rajkumar, Sankha Subhra Das, Dorota Kaminska, Ville Männistö, Hilkka Peltoniemi, Sini Heinonen, Ulla Säiläkivi, Tuure Saarinen, Anne Juuti, Kirsi H. Pietiläinen, Jussi Pihlajamäki, Minna U. Kaikkonen, Päivi Pajukanta

## Abstract

Given the fast-increasing prevalence of obesity and its comorbidities, it would be critical to improve our understanding of the cell-type level differences between the two key human adipose tissue depots, subcutaneous (SAT) and visceral adipose tissue (VAT), in their depot-specific contributions to cardiometabolic health. We integrated cell-type level RNA- and ATAC-seq data from human SAT and VAT biopsies and cell-lines to comprehensively elucidate transcriptomic, epigenetic, and genetic differences between the two fat depots. We identify cell-type marker genes for tissue specificity and functional enrichment, and show through genome-wide association study (GWAS) and partitioned polygenic risk score (PRS) enrichment analyses that the marker genes upregulated in SAT adipocytes have more prominent roles in abdominal obesity than those of VAT. We also identify *SREBF1*, a master transcription factor (TF) of fatty acid synthesis and adipogenesis, as specifically upregulated in SAT adipocytes and present in numerous SAT functional pathways. By integrating multi-omics data from an independent human cohort, we further show that the risk allele carrier status of seven abdominal obesity GWAS variants in the *cis* region of *SREBF1* affects the adipocyte expression of 146 SAT adipocyte marker genes in *trans*. We replicate this finding independently in the UK Biobank by showing that the partitioned abdominal obesity PRSs of the *trans* gene sets differ by the regional *SREBF1* risk allele carrier status. In summary, we discover the master TF, *SREBF1*, driving the SAT adipocyte expression profiles of more than a hundred of adipocyte marker genes in *trans*, a finding that indicates that human *trans* genes can be identified by integrating single cell omics with biobank data.
