## Supplementary Table 2 for "Integration of single cell omics with biobank data discovers *trans* effects of *SREBF1* abdominal obesity risk variants on adipocyte expression of more than 100 genes"

### Sheet: Sheet1
Supplementary Table 2. Tissue- specific and shared unique cell-type marker gene sets.
Cell-typeA	Gene setB	Gene
Adipocyte	MGSS	PNPLA2
Adipocyte	MGSS	HOOK2
Adipocyte	MGSS	PLIN4
Adipocyte	MGSS	DDX17
Adipocyte	MGSS	MLXIPL
Adipocyte	MGSS	PLIN1
Adipocyte	MGSS	FADS3
Adipocyte	MGSS	PNISR
Adipocyte	MGSS	CARMN
Adipocyte	MGSS	ITGA7
Adipocyte	MGSS	ITIH5
Adipocyte	MGSS	AQP7
Adipocyte	MGSS	RBM25
Adipocyte	MGSS	AUXG01000058.1
Adipocyte	MGSS	G0S2
Adipocyte	MGSS	TMEM259
Adipocyte	MGSS	SRSF5
Adipocyte	MGSS	HNRNPH1
Adipocyte	MGSS	PNN
Adipocyte	MGSS	LENG8
Adipocyte	MGSS	MYO1C
Adipocyte	MGSS	CD46
Adipocyte	MGSS	DGAT1
Adipocyte	MGSS	PABPN1
Adipocyte	MGSS	FAM47E
Adipocyte	MGSS	PTGR1
Adipocyte	MGSS	RHOT2
Adipocyte	MGSS	C14orf180
Adipocyte	MGSS	MYEF2
Adipocyte	MGSS	HOXC8
Adipocyte	MGSS	LINC02256
Adipocyte	MGSS	HEPN1
Adipocyte	MGSS	IFRD1
Adipocyte	MGSS	LINC01484
Adipocyte	MGSS	MCAM
Adipocyte	MGSS	RDH5
Adipocyte	MGSS	ZNF117
Adipocyte	MGSS	ZRANB2
Adipocyte	MGSS	LIPE
Adipocyte	MGSS	MIR22HG
Adipocyte	MGSS	DHFR
Adipocyte	MGSS	NQO2
Adipocyte	MGSS	SLC27A1
Adipocyte	MGSS	LSS
Adipocyte	MGSS	RBM5
Adipocyte	MGSS	ZHX1
Adipocyte	MGSS	GPD1
Adipocyte	MGSS	AGPAT2
Adipocyte	MGSS	PWWP3A
Adipocyte	MGSS	COX14
Adipocyte	MGSS	MDH1
Adipocyte	MGSS	SNRNP70
Adipocyte	MGSS	SPSB3
Adipocyte	MGSS	AC092338.3
Adipocyte	MGSS	NDUFA10
Adipocyte	MGSS	SIX1
Adipocyte	MGSS	GPI
Adipocyte	MGSS	AL356218.2
Adipocyte	MGSS	TAF8
Adipocyte	MGSS	PEX11A
Adipocyte	MGSS	ACADL
Adipocyte	MGSS	DZIP1L
Adipocyte	MGSS	KCNIP2
Adipocyte	MGSS	ACADVL
Adipocyte	MGSS	ERV3-1
Adipocyte	MGSS	DNASE1
Adipocyte	MGSS	ANGPTL4
Adipocyte	MGSS	LINC00467
Adipocyte	MGSS	HILPDA
Adipocyte	MGSS	TRHDE-AS1
Adipocyte	MGSS	MAP1LC3A
Adipocyte	MGSS	TP53I13
Adipocyte	MGSS	GABRE
Adipocyte	MGSS	TOB2
Adipocyte	MGSS	FAM106A
Adipocyte	MGSS	CARF
Adipocyte	MGSS	PRR5
Adipocyte	MGSS	OGA
Adipocyte	MGSS	GATAD1
Adipocyte	MGSS	HOXA5
Adipocyte	MGSS	AOC3
Adipocyte	MGSS	HSF4
Adipocyte	MGSS	GART
Adipocyte	MGSS	GABPB1-AS1
Adipocyte	MGSS	SNCG
Adipocyte	MGSS	CNTFR
Adipocyte	MGSS	LEP
Adipocyte	MGSS	RGN
Adipocyte	MGSS	DHDDS
Adipocyte	MGSS	AC068888.1
Adipocyte	MGSS	AL157938.3
Adipocyte	MGSS	E2F6
Adipocyte	MGSS	TMEM37
Adipocyte	MGSS	TLCD2
Adipocyte	MGSS	ZBED3
Adipocyte	MGSS	HSPB7
Adipocyte	MGSS	BHMT2
Adipocyte	MGSS	NUDT5
Adipocyte	MGSS	PSMD11
Adipocyte	MGSS	KLHL21
Adipocyte	MGSS	EOGT
Adipocyte	MGSS	MDFI
Adipocyte	MGSS	AJ009632.2
Adipocyte	MGSS	PER1
Adipocyte	MGSS	NHLRC3
Adipocyte	MGSS	PGM3
Adipocyte	MGSS	DCAF8
Adipocyte	MGSS	AL109811.2
Adipocyte	MGSS	DUS1L
Adipocyte	MGSS	ARL16
Adipocyte	MGSS	CCDC107
Adipocyte	MGSS	KNOP1
Adipocyte	MGSS	AC136424.2
Adipocyte	MGSS	RASD1
Adipocyte	MGSS	ACBD4
Adipocyte	MGSS	AKAP1
Adipocyte	MGSS	SLC22A5
Adipocyte	MGSS	RPL7L1
Adipocyte	MGSS	TTPA
Adipocyte	MGSS	PEMT
Adipocyte	MGSS	RNPC3
Adipocyte	MGSS	STAT5A
Adipocyte	MGSS	SNHG7
Adipocyte	MGSS	NPLOC4
Adipocyte	MGSS	SLC29A1
Adipocyte	MGSS	LIAS
Adipocyte	MGSS	COA6-AS1
Adipocyte	MGSS	TTC14
Adipocyte	MGSS	MYLK
Adipocyte	MGSS	GIPC1
Adipocyte	MGSS	NSUN6
Adipocyte	MGSS	LINC00884
Adipocyte	MGSS	AC007529.1
Adipocyte	MGSS	MAN2A2
Adipocyte	MGSS	ARIH2
Adipocyte	MGSS	FAN1
Adipocyte	MGSS	EBLN3P
Adipocyte	MGSS	TYRO3
Adipocyte	MGSS	IDH1
Adipocyte	MGSS	PDP2
Adipocyte	MGSS	WHAMM
Adipocyte	MGSS	SELENBP1
Adipocyte	MGSS	AC022007.1
Adipocyte	MGSS	MAVS
Adipocyte	MGSS	FASN
Adipocyte	MGSS	HEPACAM
Adipocyte	MGSS	SLC25A37
Adipocyte	MGSS	HSPB2
Adipocyte	MGSS	NMT2
Adipocyte	MGSS	NRDC
Adipocyte	MGSS	TLCD4
Adipocyte	MGSS	L3MBTL1
Adipocyte	MGSS	CYB5B
Adipocyte	MGSS	TMEM138
Adipocyte	MGSS	AC004951.1
Adipocyte	MGSS	RGS11
Adipocyte	MGSS	HOXB-AS1
Adipocyte	MGSS	SLC29A4
Adipocyte	MGSS	SMCR5
Adipocyte	MGSS	AC006480.2
Adipocyte	MGSS	KAT2A
Adipocyte	MGSS	SBNO1-AS1
Adipocyte	MGSS	SREBF1
Adipocyte	MGSS	KIAA0408
Adipocyte	MGSS	ORMDL1
Adipocyte	MGSS	PPP1R1A
Adipocyte	MGSS	BTBD6
Adipocyte	MGSS	SRSF4
Adipocyte	MGSS	AC106791.1
Adipocyte	MGSS	FBXO9
Adipocyte	MGSS	BOK
Adipocyte	MGSS	ZNF429
Adipocyte	MGSS	LRRC34
Adipocyte	MGSS	SEMA3G
Adipocyte	MGSS	PSMD8
Adipocyte	MGSS	METTL2B
Adipocyte	MGSS	UBE2G2
Adipocyte	MGSS	PARP2
Adipocyte	MGSS	NAT9
Adipocyte	MGSS	ZNF580
Adipocyte	MGSS	AL357522.1
Adipocyte	MGSS	MICA
Adipocyte	MGSS	RMND5B
Adipocyte	MGSS	MAPRE3
Adipocyte	MGSS	LINC01230
Adipocyte	MGSS	GTF2IRD2
Adipocyte	MGSS	MTA1
Adipocyte	MGSS	PEX1
Adipocyte	MGSS	BHLHE41
Adipocyte	MGSS	AC142472.1
Adipocyte	MGSS	AASS
Adipocyte	MGSS	GPS1
Adipocyte	MGSS	CLUH
Adipocyte	MGSS	NEIL1
Adipocyte	MGSS	HEXIM1
Adipocyte	MGSS	AC074212.1
Adipocyte	MGSS	AKT2
Adipocyte	MGSS	NSMCE4A
Adipocyte	MGSS	WDR60
Adipocyte	MGSS	BCL2L2
Adipocyte	MGSS	GCSH
Adipocyte	MGSS	CWC25
Adipocyte	MGSS	AC027279.1
Adipocyte	MGSS	CAT
Adipocyte	MGSS	TMEM80
Adipocyte	MGSS	AC007114.2
Adipocyte	MGSS	PHYKPL
Adipocyte	MGSS	SDR39U1
Adipocyte	MGSV	LINC02607
Adipocyte	MGSV	AL136119.1
Adipocyte	MGSV	CCDC3
Adipocyte	MGSV	LINC02237
Adipocyte	MGSV	AC018616.1
Adipocyte	MGSV	KCNIP2-AS1
Adipocyte	MGSV	TRHDE
Adipocyte	MGSV	PFKFB1
Adipocyte	MGSV	LINC01301
Adipocyte	MGSV	CLSTN2
Adipocyte	MGSV	LINC02240
Adipocyte	MGSV	GBE1
Adipocyte	MGSV	SIK2
Adipocyte	MGSV	AL365295.1
Adipocyte	MGSV	PRKAR2B
Adipocyte	MGSV	TENM4
Adipocyte	MGSV	LRRIQ3
Adipocyte	MGSV	AC007529.2
Adipocyte	MGSV	GNAI1
Adipocyte	MGSV	SGCG
Adipocyte	MGSV	SORBS1
Adipocyte	MGSV	THSD7B
Adipocyte	MGSV	LRP1B
Adipocyte	MGSV	PDE3B
Adipocyte	MGSV	AC138123.1
Adipocyte	MGSV	AC025470.2
Adipocyte	MGSV	TLN2
Adipocyte	MGSV	GYG2
Adipocyte	MGSV	CIDEA
Adipocyte	MGSV	CDH20
Adipocyte	MGSV	MAOA
Adipocyte	MGSV	EPM2A
Adipocyte	MGSV	LIPE-AS1
Adipocyte	MGSV	LINC02613
Adipocyte	MGSV	LINC00598
Adipocyte	MGSV	MYO16
Adipocyte	MGSV	TENM3-AS1
Adipocyte	MGSV	ADRA1A
Adipocyte	MGSV	GSE1
Adipocyte	MGSV	IRS2
Adipocyte	MGSV	SMAD6
Adipocyte	MGSV	SPATA9
Adipocyte	MGSV	AC087482.1
Adipocyte	MGSV	SLC66A1L
Adipocyte	MGSV	ASPH
Adipocyte	MGSV	MREG
Adipocyte	MGSV	C8orf34
Adipocyte	MGSV	GLYAT
Adipocyte	MGSV	RCL1
Adipocyte	MGSV	CNTN3
Adipocyte	MGSV	EYS
Adipocyte	MGSV	PIR
Adipocyte	MGSV	DAPK2
Adipocyte	MGSV	PC
Adipocyte	MGSV	APCDD1
Adipocyte	MGSV	ACVR1C
Adipocyte	MGSV	ECHDC3
Adipocyte	MGSV	MYOM1
Adipocyte	MGSV	AC006387.1
Adipocyte	MGSV	ESRRG
Adipocyte	MGSV	EHHADH
Adipocyte	MGSV	HULC
Adipocyte	MGSV	ALDH1L1
Adipocyte	MGSV	GPR180
Adipocyte	MGSV	C4orf19
Adipocyte	MGSV	PECR
Adipocyte	MGSV	NIPSNAP3B
Adipocyte	MGSV	MOCS1
Adipocyte	MGSV	AC025159.1
Adipocyte	MGSV	PGM1
Adipocyte	MGSV	AC124947.1
Adipocyte	MGSV	CADM1
Adipocyte	MGSV	RGS22
Adipocyte	MGSV	LINC02082
Adipocyte	MGSV	LINC00968
Adipocyte	MGSV	CFLAR-AS1
Adipocyte	MGSV	SLC25A16
Adipocyte	MGSV	2024-03-02
Adipocyte	MGSV	LINCADL
Adipocyte	MGSV	GRB14
Adipocyte	MGSV	DGKI
Adipocyte	MGSV	BNIP3L
Adipocyte	MGSV	LINC02615
Adipocyte	MGSV	LHCGR
Adipocyte	MGSV	2024-03-01
Adipocyte	MGSV	AL139317.5
Adipocyte	MGSV	ADCY5
Adipocyte	MGSV	AMY2B
Adipocyte	MGSV	ADHFE1
Adipocyte	MGSV	NET1
Adipocyte	MGSV	PDHX
Adipocyte	MGSV	LINC02246
Adipocyte	MGSV	MRTFB
Adipocyte	MGSV	HADH
Adipocyte	MGSV	ACACB
Adipocyte	MGSV	STAT5B
Adipocyte	MGSV	TNS1
Adipocyte	MGSV	INSR
Adipocyte	MGSV	SCD
Adipocyte	MGSV	NPY1R
Adipocyte	MGSV	MRAS
Adipocyte	MGSV	HSD11B1-AS1
Adipocyte	MGSV	ACSS2
Adipocyte	MGSV	RGS17
Adipocyte	MGSV	EMC3
Adipocyte	MGSV	ADIPOQ
Adipocyte	MGSV	GPR135
Adipocyte	MGSV	GLDN
Adipocyte	MGSV	SGK2
Adipocyte	MGSV	TSPAN15
Adipocyte	MGSV	AC138150.1
Adipocyte	MGSV	FAM214A
Adipocyte	MGSV	ADAM12
Adipocyte	MGSV	PNPLA7
Adipocyte	MGSV	AC004540.1
Adipocyte	MGSV	ETFA
Adipocyte	MGSV	AP001528.1
Adipocyte	MGSV	BNIP3
Adipocyte	MGSV	CFAP70
Adipocyte	MGSV	GSDMB
Adipocyte	MGSV	C1QTNF1
Adipocyte	MGSV	CCDC125
Adipocyte	MGSV	TYSND1
Adipocyte	MGSV	DEPP1
Adipocyte	MGSV	NPY5R
Adipocyte	MGSV	TRARG1
Adipocyte	MGSV	PALMD
Adipocyte	MGSV	HACD2
Adipocyte	MGSV	CDO1
Adipocyte	MGSV	TNIP1
Adipocyte	MGSV	LINC01697
Adipocyte	MGSV	ANO3
Adipocyte	MGSV	ABCC6
Adipocyte	MGSV	ZNF160
Adipocyte	MGSV	FAM89A
Adipocyte	MGSV	ERI2
Adipocyte	MGSV	ABHD5
Adipocyte	MGSV	BAG4
Adipocyte	MGSV	PFKFB3
Adipocyte	MGSV	C2CD2
Adipocyte	MGSV	LGALS12
Adipocyte	MGSV	TRIM66
Adipocyte	MGSV	CES1
Adipocyte	MGSV	LVRN
Adipocyte	MGSV	L3HYPDH
Adipocyte	MGSV	PHKA2
Adipocyte	MGSV	TMEM120B
Adipocyte	MGSV	SLC19A3
Adipocyte	MGSV	KLHL31
Adipocyte	MGSV	AIFM2
Adipocyte	MGSV	POLI
Adipocyte	MGSV	CEP57L1
Adipocyte	MGSV	CCDC36
Adipocyte	MGSV	CIDEC
Adipocyte	MGSV	PXDN
Adipocyte	MGSV	ACAD11
Adipocyte	MGSV	CRYAB
Adipocyte	MGSV	MECR
Adipocyte	MGSV	NNT
Adipocyte	MGSV	GPT2
Adipocyte	MGSV	TULP4
Adipocyte	MGSV	KLF15
Adipocyte	MGSV	AZI2
Adipocyte	MGSV	SLC7A6
Adipocyte	MGSV	VSIG10
Adipocyte	MGSV	ETFDH
Adipocyte	MGSV	MTHFD1
Adipocyte	MGSV	KLB
Adipocyte	MGSV	JHY
Adipocyte	MGSV	ACO1
Adipocyte	MGSV	FAH
Adipocyte	MGSV	MAPT
Adipocyte	MGSV	AC008780.1
Adipocyte	MGSV	MLYCD
Adipocyte	MGSV	HEBP2
Adipocyte	MGSV	SLC7A10
Adipocyte	MGSV	HACL1
Adipocyte	MGSV	CDKN2B
Adipocyte	MGSV	CRY2
Adipocyte	MGSV	CYB5A
Adipocyte	MGSV	HK2
Adipocyte	MGSV	SMAD7
Adipocyte	MGSV	IRX6
Adipocyte	MGSV	PLEKHG6
Adipocyte	MGSV	FAM126B
Adipocyte	MGSV	MME
Adipocyte	MGSV	GPLD1
Adipocyte	MGSV	BCL6
Adipocyte	MGSV	PLAAT3
Adipocyte	MGSV	BPHL
Adipocyte	MGSV	RMND1
Adipocyte	MGSV	GCLM
Adipocyte	MGSV	AC006504.5
Adipocyte	MGSV	SAA1
Adipocyte	MGSV	PYGB
Adipocyte	MGSV	GPATCH11
Adipocyte	MGSV	GABPB2
Adipocyte	MGSV	LINC01239
Adipocyte	MGSV	GTF2I
Adipocyte	MGSV	ANKRD30A
Adipocyte	MGSV	CEBPA
Adipocyte	MGSV	RBP4
Adipocyte	MGSV	PMEPA1
Adipocyte	MGSV	AC022126.1
Adipocyte	MGSV	AC010618.3
Adipocyte	MGSV	SLC35G1
Adipocyte	MGSV	AACS
Adipocyte	MGSV	PEX19
Adipocyte	MGSV	SH2B1
Adipocyte	MGSV	CS
Adipocyte	MGSV	TSKU
Adipocyte	MGSV	ENPP1
Adipocyte	MGSV	MMD
Adipocyte	MGSV	MAP4K3-DT
Adipocyte	MGSV	S100B
Adipocyte	MGSV	BLCAP
Adipocyte	MGSV	SLC7A6OS
Adipocyte	MGSV	ABCA5
Adipocyte	MGSV	KANK4
Adipocyte	MGSV	DDI2
Adipocyte	MGSV	STEAP1
Adipocyte	MGSV	C19orf12
Adipocyte	MGSV	USP33
Adipocyte	MGSV	TTC3
Adipocyte	MGSV	PPP2R1B
Adipocyte	MGSBT	MED6
Adipocyte	MGSBT	NAT8L
Adipocyte	MGSBT	RBM28
Adipocyte	MGSBT	UNKL
Adipocyte	MGSBT	EML3
Adipocyte	MGSBT	AC015813.1
Adipocyte	MGSBT	AC005089.1
Adipocyte	MGSBT	PRRT4
Adipocyte	MGSBT	SEC22B
Adipocyte	MGSBT	SHPRH
Adipocyte	MGSBT	NIT2
Adipocyte	MGSBT	ATF4
Adipocyte	MGSBT	ZDHHC18
Adipocyte	MGSBT	MAN2C1
Adipocyte	MGSBT	AP000873.2
Adipocyte	MGSBT	AP003119.2
Adipocyte	MGSBT	TM7SF2
Adipocyte	MGSBT	LINC00632
Adipocyte	MGSBT	CYHR1
Adipocyte	MGSBT	SAA2
Adipocyte	MGSBT	U2SURP
Adipocyte	MGSBT	CSPG4
Adipocyte	MGSBT	CSRP2
Adipocyte	MGSBT	USE1
Adipocyte	MGSBT	TRIM73
Adipocyte	MGSBT	C21orf58
Adipocyte	MGSBT	NRBP2
Adipocyte	MGSBT	SPAG17
Adipocyte	MGSBT	WTIP
Adipocyte	MGSBT	NOL3
Adipocyte	MGSBT	MAP7D1
Adipocyte	MGSBT	EPHX2
Adipocyte	MGSBT	TBX3
Adipocyte	MGSBT	ARHGEF40
Adipocyte	MGSBT	PISD
Adipocyte	MGSBT	SPPL2B
Adipocyte	MGSBT	STAT2
Adipocyte	MGSBT	NPR3
Adipocyte	MGSBT	LINC01252
Adipocyte	MGSBT	CSAD
Adipocyte	MGSBT	NUMA1
Adipocyte	MGSBT	PTGR2
Adipocyte	MGSBT	UCHL1
Adipocyte	MGSBT	ZNF7
Adipocyte	MGSBT	LINC01089
Adipocyte	MGSBT	QTRT1
Adipocyte	MGSBT	ATP1A2
Adipocyte	MGSBT	PMS2
Adipocyte	MGSBT	ASPSCR1
Adipocyte	MGSBT	KLHDC8B
Adipocyte	MGSBT	LINC00893
Adipocyte	MGSBT	HDAC4-AS1
Adipocyte	MGSBT	INF2
Adipocyte	MGSBT	AL353807.5
Adipocyte	MGSBT	PREB
Adipocyte	MGSBT	AL354822.1
Adipocyte	MGSBT	MTERF2
Adipocyte	MGSBT	BORCS8
Adipocyte	MGSBT	TKT
Adipocyte	MGSBT	PPP1R3E
Adipocyte	MGSBT	PAAF1
Adipocyte	MGSBT	ALDH4A1
Adipocyte	MGSBT	MT1X
Adipocyte	MGSBT	AKR1C2
Adipocyte	MGSBT	TBC1D24
Adipocyte	MGSBT	FAM76A
Adipocyte	MGSBT	NDUFV3
Adipocyte	MGSBT	MRI1
Adipocyte	MGSBT	PAXIP1-AS1
Adipocyte	MGSBT	AC127502.2
Adipocyte	MGSBT	FAM71F2
Adipocyte	MGSBT	KHDC4
Adipocyte	MGSBT	FHOD1
Adipocyte	MGSBT	JRK
Adipocyte	MGSBT	NPEPL1
Adipocyte	MGSBT	SCRN2
Adipocyte	MGSBT	ACADS
Adipocyte	MGSBT	TRIM52
Adipocyte	MGSBT	HOXB8
Adipocyte	MGSBT	FZD4
Adipocyte	MGSBT	GATD1
Adipocyte	MGSBT	DCXR
Adipocyte	MGSBT	MEST
Adipocyte	MGSBT	ILF3-DT
Adipocyte	MGSBT	SUGP2
Adipocyte	MGSBT	GPAM
Adipocyte	MGSBT	ALDH3A2
Adipocyte	MGSBT	DSEL
Adipocyte	MGSBT	LENG9
Adipocyte	MGSBT	LINC00667
Adipocyte	MGSBT	COPA
Adipocyte	MGSBT	SLC5A6
Adipocyte	MGSBT	INTS3
Adipocyte	MGSBT	AC007938.3
Adipocyte	MGSBT	DCUN1D3
Adipocyte	MGSBT	ZNF605
Adipocyte	MGSBT	KDM4A-AS1
Adipocyte	MGSBT	SLC25A36
Adipocyte	MGSBT	ZNF664
Adipocyte	MGSBT	PDXK
Adipocyte	MGSBT	GDPD5
Adipocyte	MGSBT	PHLDA3
Adipocyte	MGSBT	ZNF436-AS1
Adipocyte	MGSBT	PLA2G6
Adipocyte	MGSBT	MPST
Adipocyte	MGSBT	AAAS
Adipocyte	MGSBT	MCTS1
Adipocyte	MGSBT	Z99289.1
Adipocyte	MGSBT	FAM219B
Adipocyte	MGSBT	AL683813.1
Adipocyte	MGSBT	CCDC144A
Adipocyte	MGSBT	BSDC1
Adipocyte	MGSBT	SMARCD1
Adipocyte	MGSBT	FAM160A2
Adipocyte	MGSBT	KLF8
Adipocyte	MGSBT	NUDT12
Adipocyte	MGSBT	LZTS2
Adipocyte	MGSBT	HYI
Adipocyte	MGSBT	ZNF23
Adipocyte	MGSBT	TMEM44-AS1
Adipocyte	MGSBT	MSL1
Adipocyte	MGSBT	LETM1
Adipocyte	MGSBT	TSPYL2
Adipocyte	MGSBT	THRSP
Adipocyte	MGSBT	C1orf131
Adipocyte	MGSBT	ADCY6
Adipocyte	MGSBT	AC090114.2
Adipocyte	MGSBT	PCK1
Adipocyte	MGSBT	SRSF6
Adipocyte	MGSBT	CALCOCO1
Adipocyte	MGSBT	GOLGB1
Adipocyte	MGSBT	SEC31B
Adipocyte	MGSBT	RPAIN
Adipocyte	MGSBT	WBP1
Adipocyte	MGSBT	ADIPOQ-AS1
Adipocyte	MGSBT	ACOX1
Adipocyte	MGSBT	GGNBP2
Adipocyte	MGSBT	GSTM2
Adipocyte	MGSBT	CLK4
Adipocyte	MGSBT	POLM
Adipocyte	MGSBT	LPIN3
Adipocyte	MGSBT	AC008147.2
Adipocyte	MGSBT	AL359504.2
Adipocyte	MGSBT	POLR2E
Adipocyte	MGSBT	MIR193BHG
Adipocyte	MGSBT	RETSAT
Adipocyte	MGSBT	DGAT2
Adipocyte	MGSBT	SLC16A4
Adipocyte	MGSBT	GLI4
Adipocyte	MGSBT	LMO4
Adipocyte	MGSBT	ZNF471
Adipocyte	MGSBT	PDE4DIP
Adipocyte	MGSBT	AC003681.1
Adipocyte	MGSBT	ELMOD3
Adipocyte	MGSBT	Z99289.3
ASPC	MGSS	GSN
ASPC	MGSS	COL6A2
ASPC	MGSS	COL1A2
ASPC	MGSS	COL1A1
ASPC	MGSS	S100A6
ASPC	MGSS	COL3A1
ASPC	MGSS	CCDC80
ASPC	MGSS	COL6A1
ASPC	MGSS	S100A10
ASPC	MGSS	SPARC
ASPC	MGSS	CFD
ASPC	MGSS	FBLN2
ASPC	MGSS	TNXB
ASPC	MGSS	IGFBP5
ASPC	MGSS	TIMP2
ASPC	MGSS	MMP2
ASPC	MGSS	PLAC9
ASPC	MGSS	FSTL1
ASPC	MGSS	CTHRC1
ASPC	MGSS	FNDC1
ASPC	MGSS	PRG4
ASPC	MGSS	ANXA1
ASPC	MGSS	AHNAK
ASPC	MGSS	PCDH18
ASPC	MGSS	THBS2
ASPC	MGSS	DBN1
ASPC	MGSS	SOD3
ASPC	MGSS	ZNF83
ASPC	MGSS	MEG3
ASPC	MGSS	CD248
ASPC	MGSS	CCN5
ASPC	MGSS	FN1
ASPC	MGSS	ECM1
ASPC	MGSS	GLG1
ASPC	MGSS	ITM2B
ASPC	MGSS	APOL3
ASPC	MGSS	C11orf96
ASPC	MGSS	HSD3B7
ASPC	MGSS	C1S
ASPC	MGSS	LDHA
ASPC	MGSS	PPP1R14B
ASPC	MGSS	HOXC6
ASPC	MGSS	CD81
ASPC	MGSS	VASN
ASPC	MGSS	SELENOM
ASPC	MGSS	DNM3OS
ASPC	MGSS	SSPN
ASPC	MGSS	PDGFRB
ASPC	MGSS	CAVIN1
ASPC	MGSS	MT2A
ASPC	MGSS	ADAMTS2
ASPC	MGSS	PLEKHG4
ASPC	MGSS	TENM1
ASPC	MGSS	HSPG2
ASPC	MGSS	NME2
ASPC	MGSS	LINC02802
ASPC	MGSS	CRISPLD2
ASPC	MGSS	PDGFRL
ASPC	MGSS	SERPINF1
ASPC	MGSS	METRNL
ASPC	MGSS	ANXA5
ASPC	MGSS	RHOC
ASPC	MGSS	SRRM2
ASPC	MGSS	USP53
ASPC	MGSS	MFAP5
ASPC	MGSS	ENAH
ASPC	MGSS	PLXDC1
ASPC	MGSS	METTL7A
ASPC	MGSS	SLC2A10
ASPC	MGSS	HMCN2
ASPC	MGSS	TUBB
ASPC	MGSS	PTMS
ASPC	MGSS	TRAM2
ASPC	MGSS	CILP
ASPC	MGSS	GINM1
ASPC	MGSS	CD151
ASPC	MGSS	OLFML2A
ASPC	MGSS	LAMB2
ASPC	MGSS	ELN
ASPC	MGSS	VASH2
ASPC	MGSS	GPX3
ASPC	MGSS	HTRA3
ASPC	MGSS	OLFML3
ASPC	MGSS	KANK2
ASPC	MGSS	CD63
ASPC	MGSS	IGFBP6
ASPC	MGSS	PPIC
ASPC	MGSS	KLF4
ASPC	MGSS	C1R
ASPC	MGSS	DDAH2
ASPC	MGSS	CTSK
ASPC	MGSS	LAPTM4A
ASPC	MGSS	MRC2
ASPC	MGSS	PRELP
ASPC	MGSS	RAMP2-AS1
ASPC	MGSS	PRDX5
ASPC	MGSS	NOVA1
ASPC	MGSS	MSX1
ASPC	MGSS	APOD
ASPC	MGSS	CAVIN3
ASPC	MGSS	TRIP10
ASPC	MGSS	LAMP2
ASPC	MGSS	KDSR
ASPC	MGSS	ADGRG2
ASPC	MGSS	CXCL12
ASPC	MGSS	CYP4B1
ASPC	MGSS	GALNT16
ASPC	MGSS	S100A16
ASPC	MGSS	SACS
ASPC	MGSS	SGCB
ASPC	MGSS	SMIM14
ASPC	MGSS	ATP5MC1
ASPC	MGSS	LRRC17
ASPC	MGSS	S100A13
ASPC	MGSS	WIPI1
ASPC	MGSS	PI16
ASPC	MGSS	SEC61G
ASPC	MGSS	ADAMTSL4
ASPC	MGSS	DUSP1
ASPC	MGSS	PLBD2
ASPC	MGSS	TXN
ASPC	MGSS	HCFC1R1
ASPC	MGSS	NDUFA11
ASPC	MGSS	CTSO
ASPC	MGSS	GPC3
ASPC	MGSS	RNH1
ASPC	MGSS	TPPP3
ASPC	MGSS	PCOLCE2
ASPC	MGSS	CD55
ASPC	MGSS	KDELR2
ASPC	MGSS	TRIM47
ASPC	MGSS	TMEM109
ASPC	MGSS	THY1
ASPC	MGSS	NFIC
ASPC	MGSS	AHNAK2
ASPC	MGSS	PIGT
ASPC	MGSS	MMP14
ASPC	MGSS	CRABP2
ASPC	MGSS	TUBA1A
ASPC	MGSS	IL15RA
ASPC	MGSS	ARGLU1
ASPC	MGSS	GPSM2
ASPC	MGSS	UPF3A
ASPC	MGSS	CHCHD2
ASPC	MGSS	WNT11
ASPC	MGSS	AP2M1
ASPC	MGSS	KRT10
ASPC	MGSS	IER5L
ASPC	MGSS	LTBP3
ASPC	MGSS	DCN
ASPC	MGSS	NPR1
ASPC	MGSS	YIF1A
ASPC	MGSS	PTGES
ASPC	MGSS	FLNC
ASPC	MGSS	PRRX1
ASPC	MGSS	JUN
ASPC	MGSS	CACNB4
ASPC	MGSS	LUM
ASPC	MGSS	CSF1
ASPC	MGSS	OSR2
ASPC	MGSS	RHOB
ASPC	MGSS	AEBP1
ASPC	MGSS	SNX33
ASPC	MGSS	H19
ASPC	MGSS	YWHAH
ASPC	MGSS	MRFAP1
ASPC	MGSS	RHBDF1
ASPC	MGSS	DAD1
ASPC	MGSS	LINC02381
ASPC	MGSS	TTLL3
ASPC	MGSS	CXCL14
ASPC	MGSS	PSMB6
ASPC	MGSS	SUMO2
ASPC	MGSS	TMED9
ASPC	MGSS	CSNK1E
ASPC	MGSS	NUMBL
ASPC	MGSS	MAP1A
ASPC	MGSS	HSPA1A
ASPC	MGSS	OLFML2B
ASPC	MGSS	SFRP4
ASPC	MGSS	CCN2
ASPC	MGSS	PRRX2
ASPC	MGSS	PEBP1
ASPC	MGSS	SAP18
ASPC	MGSS	MFGE8
ASPC	MGSS	ANKRD36C
ASPC	MGSS	ARL2
ASPC	MGSS	NDUFB10
ASPC	MGSS	CBR3
ASPC	MGSS	ADAMTS5
ASPC	MGSS	RRAS
ASPC	MGSS	ADH5
ASPC	MGSS	UGDH
ASPC	MGSS	DYNLL1
ASPC	MGSS	NDN
ASPC	MGSS	SAMD4B
ASPC	MGSS	LY6E
ASPC	MGSS	SDF4
ASPC	MGSS	LTBP4
ASPC	MGSS	LTBP2
ASPC	MGSS	MYADM
ASPC	MGSS	SAV1
ASPC	MGSS	RHOA
ASPC	MGSS	LGALS3
ASPC	MGSS	LARP6
ASPC	MGSS	LEPROT
ASPC	MGSS	ITM2A
ASPC	MGSS	ACKR3
ASPC	MGSS	SMARCD2
ASPC	MGSS	ACKR4
ASPC	MGSS	NDUFC2
ASPC	MGSS	C17orf58
ASPC	MGSS	FGFR1
ASPC	MGSS	SQSTM1
ASPC	MGSS	FKBP8
ASPC	MGSS	PTGFR
ASPC	MGSS	HYMAI
ASPC	MGSS	RRAGA
ASPC	MGSS	PCOLCE
ASPC	MGSS	COL5A1
ASPC	MGSS	TAGLN
ASPC	MGSS	SBDS
ASPC	MGSS	SF3B6
ASPC	MGSS	CPXM1
ASPC	MGSS	PGRMC1
ASPC	MGSS	JTB
ASPC	MGSS	MFAP2
ASPC	MGSS	MXRA7
ASPC	MGSS	POGLUT3
ASPC	MGSS	SLC35F6
ASPC	MGSS	PHPT1
ASPC	MGSS	DLGAP4
ASPC	MGSS	EID1
ASPC	MGSS	HDAC7
ASPC	MGSS	RER1
ASPC	MGSS	PLXNA1
ASPC	MGSS	CKAP4
ASPC	MGSS	ACAP3
ASPC	MGSS	MCOLN3
ASPC	MGSS	TMEM159
ASPC	MGSS	C6orf132
ASPC	MGSS	TXNDC5
ASPC	MGSS	C1QBP
ASPC	MGSS	PLAGL1
ASPC	MGSV	NEGR1
ASPC	MGSV	UST
ASPC	MGSV	CACNA1C
ASPC	MGSV	ABCA9-AS1
ASPC	MGSV	LAMA2
ASPC	MGSV	SDK1
ASPC	MGSV	FGF14
ASPC	MGSV	EBF2
ASPC	MGSV	CYP1B1-AS1
ASPC	MGSV	AL445426.1
ASPC	MGSV	OPHN1
ASPC	MGSV	LPAR1
ASPC	MGSV	DLC1
ASPC	MGSV	ADAMTSL1
ASPC	MGSV	KAZN
ASPC	MGSV	ARHGAP10
ASPC	MGSV	UNC5C
ASPC	MGSV	C7
ASPC	MGSV	ROBO2
ASPC	MGSV	ABCA10
ASPC	MGSV	WDR86
ASPC	MGSV	KLHL13
ASPC	MGSV	IPO9-AS1
ASPC	MGSV	SOBP
ASPC	MGSV	RSPO3
ASPC	MGSV	AC005237.1
ASPC	MGSV	EBF3
ASPC	MGSV	AC124852.1
ASPC	MGSV	PTN
ASPC	MGSV	AC087477.2
ASPC	MGSV	GALNT17
ASPC	MGSV	MSC-AS1
ASPC	MGSV	ENPEP
ASPC	MGSV	SFRP1
ASPC	MGSV	ASAP2
ASPC	MGSV	FGF10
ASPC	MGSV	GRID1
ASPC	MGSV	TSC22D1
ASPC	MGSV	KIAA1755
ASPC	MGSV	DCLK1
ASPC	MGSV	KCND2
ASPC	MGSV	DOK6
ASPC	MGSV	ADAMTS16
ASPC	MGSV	ZEB1-AS1
ASPC	MGSV	VEGFC
ASPC	MGSV	FHOD3
ASPC	MGSV	CPXM2
ASPC	MGSV	LINC02511
ASPC	MGSV	PXDNL
ASPC	MGSV	DDR2
ASPC	MGSV	ABCA9
ASPC	MGSV	BMPER
ASPC	MGSV	NOX4
ASPC	MGSV	SFRP2
ASPC	MGSV	TMOD2
ASPC	MGSV	NAALAD2
ASPC	MGSV	LEPR
ASPC	MGSV	RIPOR3
ASPC	MGSV	GASK1A
ASPC	MGSV	PTGDS
ASPC	MGSV	TMEM176B
ASPC	MGSV	FBLN5
ASPC	MGSV	ASPA
ASPC	MGSV	SYTL4
ASPC	MGSV	CYTH3
ASPC	MGSV	AGTR1
ASPC	MGSV	CYP7B1
ASPC	MGSV	ZCCHC24
ASPC	MGSV	NUAK1
ASPC	MGSV	IL33
ASPC	MGSV	PDGFRA
ASPC	MGSV	DZIP1
ASPC	MGSV	IL17RD
ASPC	MGSV	PRDM6
ASPC	MGSV	NAV1
ASPC	MGSV	VIT
ASPC	MGSV	SETD7
ASPC	MGSV	CUTC
ASPC	MGSV	PIK3R1
ASPC	MGSV	CAB39L
ASPC	MGSV	ADCY3
ASPC	MGSV	LINC00882
ASPC	MGSV	SPRY2
ASPC	MGSV	PAK3
ASPC	MGSV	CHPT1
ASPC	MGSV	FILIP1L
ASPC	MGSV	CHL1
ASPC	MGSV	FGF7
ASPC	MGSV	ABCA8
ASPC	MGSV	NEXN
ASPC	MGSV	ASPN
ASPC	MGSV	PLAT
ASPC	MGSV	MEG8
ASPC	MGSV	TMEM176A
ASPC	MGSV	COL5A2
ASPC	MGSV	SPOCK1
ASPC	MGSV	SOX13
ASPC	MGSV	HUNK
ASPC	MGSV	SMURF2
ASPC	MGSV	COL12A1
ASPC	MGSV	BDKRB2
ASPC	MGSV	RAB30
ASPC	MGSV	ACTA2
ASPC	MGSV	ANGPTL1
ASPC	MGSV	SDC2
ASPC	MGSV	FBLN1
ASPC	MGSV	SRPX
ASPC	MGSV	EFHD1
ASPC	MGSV	TMEM263
ASPC	MGSV	RAB23
ASPC	MGSV	TULP3
ASPC	MGSV	NDST1
ASPC	MGSV	JAM3
ASPC	MGSV	ITGA11
ASPC	MGSV	SCARA5
ASPC	MGSV	ALDH1L2
ASPC	MGSV	RGMA
ASPC	MGSV	AC093425.1
ASPC	MGSV	GUCY1A2
ASPC	MGSV	DPT
ASPC	MGSV	SLC37A3
ASPC	MGSV	PCYOX1
ASPC	MGSV	SNX7
ASPC	MGSV	COL14A1
ASPC	MGSV	COMT
ASPC	MGSV	C1QTNF7
ASPC	MGSV	IGFBP3
ASPC	MGSV	VEGFD
ASPC	MGSV	MYOC
ASPC	MGSV	BAG2
ASPC	MGSV	CLEC3B
ASPC	MGSBT	ANGPTL2
ASPC	MGSBT	LMAN1
ASPC	MGSBT	TSC22D3
ASPC	MGSBT	BDH2
ASPC	MGSBT	NUPR1
ASPC	MGSBT	GALNT12
ASPC	MGSBT	SSC5D
ASPC	MGSBT	MYL9
ASPC	MGSBT	GLT8D1
ASPC	MGSBT	ADAM33
ASPC	MGSBT	RAB32
ASPC	MGSBT	CD109
ASPC	MGSBT	PMP22
ASPC	MGSBT	RTL8C
ASPC	MGSBT	NPDC1
ASPC	MGSBT	ADAMTS6
ASPC	MGSBT	MARVELD1
ASPC	MGSBT	LRP10
ASPC	MGSBT	CDKN1C
ASPC	MGSBT	RCN1
ASPC	MGSBT	TMEM179B
ASPC	MGSBT	MAGED2
ASPC	MGSBT	JAG1
ASPC	MGSBT	F10
ASPC	MGSBT	MGP
ASPC	MGSBT	ANPEP
ASPC	MGSBT	COL16A1
ASPC	MGSBT	C1QTNF3
ASPC	MGSBT	SLC39A1
ASPC	MGSBT	ANXA11
ASPC	MGSBT	GADD45GIP1
ASPC	MGSBT	CD276
ASPC	MGSBT	ISLR
ASPC	MGSBT	COL6A3
ASPC	MGSBT	TMEM59
ASPC	MGSBT	FAP
ASPC	MGSBT	GOLGA2
ASPC	MGSBT	SOD1
ASPC	MGSBT	BASP1
ASPC	MGSBT	CTSA
ASPC	MGSBT	CKB
ASPC	MGSBT	GPX8
ASPC	MGSBT	NFKBIA
ASPC	MGSBT	CFL2
ASPC	MGSBT	FKBP10
ASPC	MGSBT	OAT
ASPC	MGSBT	NBL1
ASPC	MGSBT	SEC62
ASPC	MGSBT	NENF
ASPC	MGSBT	CDK2AP1
ASPC	MGSBT	VKORC1
ASPC	MGSBT	CALHM2
ASPC	MGSBT	ADI1
ASPC	MGSBT	TMEM14C
ASPC	MGSBT	ILK
ASPC	MGSBT	KLF9
ASPC	MGSBT	CTSF
ASPC	MGSBT	ARL1
ASPC	MGSBT	HSPA5
ASPC	MGSBT	CDC42EP2
ASPC	MGSBT	SERPINH1
ASPC	MGSBT	UAP1
ASPC	MGSBT	EIF3J-DT
ASPC	MGSBT	MFAP4
ASPC	MGSBT	PARK7
ASPC	MGSBT	KDELR1
ASPC	MGSBT	IFI6
ASPC	MGSBT	GNA11
ASPC	MGSBT	VAT1
ASPC	MGSBT	HAS2
ASPC	MGSBT	PIH1D1
ASPC	MGSBT	COPZ2
ASPC	MGSBT	EFEMP2
ASPC	MGSBT	ZNF503
ASPC	MGSBT	HIC1
ASPC	MGSBT	BIN1
ASPC	MGSBT	DIO3OS
ASPC	MGSBT	MGST3
ASPC	MGSBT	DSTN
ASPC	MGSBT	TMEM43
ASPC	MGSBT	SRI
ASPC	MGSBT	CD34
ASPC	MGSBT	LGALS3BP
ASPC	MGSBT	NORAD
ASPC	MGSBT	SSR3
ASPC	MGSBT	ITGB1
ASPC	MGSBT	FBN1
ASPC	MGSBT	AXL
ASPC	MGSBT	Z97200.1
ASPC	MGSBT	CTTN
ASPC	MGSBT	EIF1B
ASPC	MGSBT	EMILIN1
ASPC	MGSBT	LIMS2
ASPC	MGSBT	NUCB1
ASPC	MGSBT	PKD1
ASPC	MGSBT	PDLIM7
ASPC	MGSBT	THBS3
ASPC	MGSBT	LOXL1
ASPC	MGSBT	OS9
ASPC	MGSBT	TCEAL9
ASPC	MGSBT	CAMK2N1
ASPC	MGSBT	CBR1
ASPC	MGSBT	EMC7
ASPC	MGSBT	PDIA3
ASPC	MGSBT	TM9SF1
ASPC	MGSBT	VEGFB
ASPC	MGSBT	CERCAM
ASPC	MGSBT	BMP1
ASPC	MGSBT	RNASE4
ASPC	MGSBT	FXYD1
ASPC	MGSBT	RRBP1
ASPC	MGSBT	PRDX4
Macrophage	MGSS	YTHDC2
Macrophage	MGSS	CCNT2
Macrophage	MGSS	DAB2
Macrophage	MGSS	KIAA0319L
Macrophage	MGSS	REV1
Macrophage	MGSS	NHLRC2
Macrophage	MGSS	GLYR1
Macrophage	MGSS	AQR
Macrophage	MGSS	PCMTD1
Macrophage	MGSS	EIF2AK4
Macrophage	MGSS	EPG5
Macrophage	MGSS	NSL1
Macrophage	MGSS	IST1
Macrophage	MGSS	SMAD4
Macrophage	MGSS	ATP2A2
Macrophage	MGSS	SPEN
Macrophage	MGSS	SCAMP2
Macrophage	MGSS	FPGT
Macrophage	MGSS	ZNF577
Macrophage	MGSS	SDC3
Macrophage	MGSS	APPL1
Macrophage	MGSS	FAM204A
Macrophage	MGSS	PTAR1
Macrophage	MGSS	TRA2B
Macrophage	MGSS	SLC25A46
Macrophage	MGSS	DCAF12
Macrophage	MGSS	UQCRC2
Macrophage	MGSS	RAB21
Macrophage	MGSS	WDR36
Macrophage	MGSS	TAB3
Macrophage	MGSS	TM7SF3
Macrophage	MGSS	ZMYM2
Macrophage	MGSS	SLF2
Macrophage	MGSS	SUZ12
Macrophage	MGSS	BNIP2
Macrophage	MGSS	USP36
Macrophage	MGSS	ZFYVE26
Macrophage	MGSS	DUSP22
Macrophage	MGSS	INO80D
Macrophage	MGSS	BRI3
Macrophage	MGSS	NUP85
Macrophage	MGSS	NBPF1
Macrophage	MGSS	WDR26
Macrophage	MGSS	NPIPB4
Macrophage	MGSS	PCF11
Macrophage	MGSS	APH1B
Macrophage	MGSS	PLEKHB2
Macrophage	MGSS	MLXIP
Macrophage	MGSS	SLC18B1
Macrophage	MGSS	ZC3H7A
Macrophage	MGSS	FUCA1
Macrophage	MGSS	ERO1B
Macrophage	MGSS	NSFL1C
Macrophage	MGSS	NSD2
Macrophage	MGSS	CALCOCO2
Macrophage	MGSS	ZFP91
Macrophage	MGSS	CALML4
Macrophage	MGSS	NECAP2
Macrophage	MGSS	GOSR2
Macrophage	MGSS	STX2
Macrophage	MGSS	ZNF746
Macrophage	MGSS	CCDC112
Macrophage	MGSS	ZNF330
Macrophage	MGSS	NANS
Macrophage	MGSS	GAS2L3
Macrophage	MGSS	SERPINB1
Macrophage	MGSS	GNPDA1
Macrophage	MGSS	MOSPD2
Macrophage	MGSS	AL158152.1
Macrophage	MGSS	USP8
Macrophage	MGSS	KLHL24
Macrophage	MGSS	CLCN6
Macrophage	MGSS	BIRC2
Macrophage	MGSS	GPR34
Macrophage	MGSS	SNAP29
Macrophage	MGSS	NCAPD3
Macrophage	MGSS	ATP6V0D1
Macrophage	MGSS	PCBP1-AS1
Macrophage	MGSS	CDS2
Macrophage	MGSS	SIRT1
Macrophage	MGSS	INSIG2
Macrophage	MGSS	PLEKHM1
Macrophage	MGSS	ABHD13
Macrophage	MGSS	KDM5A
Macrophage	MGSS	N4BP2L2
Macrophage	MGSS	BTN2A1
Macrophage	MGSS	DSC2
Macrophage	MGSS	PI4KB
Macrophage	MGSS	USP46
Macrophage	MGSS	SLC29A3
Macrophage	MGSS	PART1
Macrophage	MGSS	MPP1
Macrophage	MGSS	GDPD1
Macrophage	MGSS	VCPIP1
Macrophage	MGSS	RENBP
Macrophage	MGSS	PTER
Macrophage	MGSS	NEU3
Macrophage	MGSS	TP53INP1
Macrophage	MGSS	SFXN5
Macrophage	MGSS	SLC46A3
Macrophage	MGSS	SEPSECS
Macrophage	MGSS	ATRX
Macrophage	MGSS	KCTD12
Macrophage	MGSS	C1orf112
Macrophage	MGSS	JKAMP
Macrophage	MGSS	C3orf38
Macrophage	MGSS	CATSPER2
Macrophage	MGSS	CARD6
Macrophage	MGSS	RIMKLB
Macrophage	MGSS	HMGXB3
Macrophage	MGSS	RNF114
Macrophage	MGSS	CIAO2A
Macrophage	MGSS	PFKFB2
Macrophage	MGSS	CEP295
Macrophage	MGSS	GNG10
Macrophage	MGSS	RPAP3
Macrophage	MGSS	TMEM94
Macrophage	MGSS	HEXA
Macrophage	MGSS	MARF1
Macrophage	MGSS	B3GALNT2
Macrophage	MGSS	NMNAT1
Macrophage	MGSS	DNAH1
Macrophage	MGSS	FEM1B
Macrophage	MGSS	ZNF326
Macrophage	MGSS	TLR7
Macrophage	MGSS	SFXN2
Macrophage	MGSS	LILRB5
Macrophage	MGSS	WDR81
Macrophage	MGSS	YPEL5
Macrophage	MGSS	TRIM27
Macrophage	MGSS	BICD2
Macrophage	MGSS	IRF8
Macrophage	MGSS	DELE1
Macrophage	MGSS	ZNF354B
Macrophage	MGSS	MYO7A
Macrophage	MGSS	ANAPC7
Macrophage	MGSS	LGI2
Macrophage	MGSS	PPP1R10
Macrophage	MGSS	TRIM25
Macrophage	MGSS	GBGT1
Macrophage	MGSS	SCML1
Macrophage	MGSS	CNEP1R1
Macrophage	MGSS	NEK3
Macrophage	MGSS	MKNK1
Macrophage	MGSS	AP005131.6
Macrophage	MGSS	RBM17
Macrophage	MGSS	PIAS2
Macrophage	MGSS	C16orf70
Macrophage	MGSS	MLKL
Macrophage	MGSS	TBC1D9B
Macrophage	MGSS	HGF
Macrophage	MGSS	IKBKB
Macrophage	MGSS	GAS6-AS1
Macrophage	MGSS	AC022098.1
Macrophage	MGSS	STAB1
Macrophage	MGSS	TRIB1
Macrophage	MGSS	SLC46A1
Macrophage	MGSS	ADAM15
Macrophage	MGSS	ZC3H12D
Macrophage	MGSS	DCAF7
Macrophage	MGSS	NEURL2
Macrophage	MGSS	ZSWIM7
Macrophage	MGSS	OSGEP
Macrophage	MGSS	RLIM
Macrophage	MGSS	DUSP3
Macrophage	MGSS	AC025171.2
Macrophage	MGSS	CCDC14
Macrophage	MGSS	MRE11
Macrophage	MGSS	GAS6
Macrophage	MGSS	FAM13A-AS1
Macrophage	MGSS	HFE
Macrophage	MGSS	RNASE1
Macrophage	MGSS	PAXBP1-AS1
Macrophage	MGSS	DENND11
Macrophage	MGSS	AC240274.1
Macrophage	MGSS	GATM
Macrophage	MGSS	INKA2
Macrophage	MGSS	ACSS1
Macrophage	MGSS	ACP2
Macrophage	MGSS	CCDC152
Macrophage	MGSS	NOL8
Macrophage	MGSS	RCN3
Macrophage	MGSS	CELF6
Macrophage	MGSS	METTL14
Macrophage	MGSS	LACC1
Macrophage	MGSS	NREP
Macrophage	MGSS	RND3
Macrophage	MGSS	FAM118A
Macrophage	MGSS	AL157388.1
Macrophage	MGSS	ZNF394
Macrophage	MGSS	PDGFB
Macrophage	MGSS	SERAC1
Macrophage	MGSS	RBM12B
Macrophage	MGSS	SMYD4
Macrophage	MGSS	VIPR1
Macrophage	MGSS	CBR3-AS1
Macrophage	MGSS	EPN1
Macrophage	MGSS	COX19
Macrophage	MGSS	ZNF121
Macrophage	MGSS	VENTX
Macrophage	MGSS	HPS4
Macrophage	MGSS	ZADH2
Macrophage	MGSS	GOLGA4
Macrophage	MGSS	HTR2B
Macrophage	MGSS	WDR91
Macrophage	MGSS	KIF20B
Macrophage	MGSS	AL390728.6
Macrophage	MGSS	RIT1
Macrophage	MGSS	DEF8
Macrophage	MGSS	FES
Macrophage	MGSS	MAT2A
Macrophage	MGSS	HSPA6
Macrophage	MGSS	KIN
Macrophage	MGSS	PAXIP1-AS2
Macrophage	MGSS	GEN1
Macrophage	MGSS	VNN1
Macrophage	MGSS	C9orf139
Macrophage	MGSS	EWSR1
Macrophage	MGSS	LINC00891
Macrophage	MGSS	LINC02035
Macrophage	MGSS	PPP1R9B
Macrophage	MGSS	FOLR2
Macrophage	MGSS	OXA1L
Macrophage	MGSS	ARHGAP8
Macrophage	MGSS	SCN9A
Macrophage	MGSS	AC138207.5
Macrophage	MGSS	SMG1
Macrophage	MGSS	KCNJ5
Macrophage	MGSS	AC012368.1
Macrophage	MGSS	Z97192.3
Macrophage	MGSS	MTHFR
Macrophage	MGSS	SIGLEC1
Macrophage	MGSS	SCAMP4
Macrophage	MGSS	ENTR1
Macrophage	MGSS	USF2
Macrophage	MGSS	LGMN
Macrophage	MGSS	PAX8-AS1
Macrophage	MGSS	ARPIN
Macrophage	MGSS	ACVR2B
Macrophage	MGSS	GLMP
Macrophage	MGSS	PGPEP1
Macrophage	MGSS	AC138207.9
Macrophage	MGSS	SERPINB6
Macrophage	MGSS	SCAF11
Macrophage	MGSS	AP000915.2
Macrophage	MGSS	PLXND1
Macrophage	MGSS	PPCS
Macrophage	MGSS	SCN1B
Macrophage	MGSS	TRMT1
Macrophage	MGSS	AKT1
Macrophage	MGSV	PDGFC
Macrophage	MGSV	PPP3R1
Macrophage	MGSV	APPL2
Macrophage	MGSV	ME1
Macrophage	MGSV	TMEM117
Macrophage	MGSV	ARHGAP24
Macrophage	MGSV	FOXO3
Macrophage	MGSV	RPS6KC1
Macrophage	MGSV	CPED1
Macrophage	MGSV	LINC02798
Macrophage	MGSV	CD163L1
Macrophage	MGSV	NAV2
Macrophage	MGSV	ARMC2
Macrophage	MGSV	TEC
Macrophage	MGSV	MAMDC2
Macrophage	MGSV	DNAJC13
Macrophage	MGSV	DERA
Macrophage	MGSV	SAMD4A
Macrophage	MGSV	AGPS
Macrophage	MGSV	SPIRE1
Macrophage	MGSV	P4HA1
Macrophage	MGSV	AC110995.1
Macrophage	MGSV	BLNK
Macrophage	MGSV	LINC01374
Macrophage	MGSV	RBPJ
Macrophage	MGSV	TAF3
Macrophage	MGSV	CLTA
Macrophage	MGSV	ABCA1
Macrophage	MGSV	FNIP1
Macrophage	MGSV	SESN1
Macrophage	MGSV	MAP3K14
Macrophage	MGSV	ARNT
Macrophage	MGSV	TSC22D2
Macrophage	MGSV	ATG4C
Macrophage	MGSV	ZNF644
Macrophage	MGSV	NRP1
Macrophage	MGSV	AFF3
Macrophage	MGSV	FAM20A
Macrophage	MGSV	SLC2A13
Macrophage	MGSV	PIKFYVE
Macrophage	MGSV	RHOBTB1
Macrophage	MGSV	AL162414.1
Macrophage	MGSV	CRYL1
Macrophage	MGSV	C9
Macrophage	MGSV	ENPP2
Macrophage	MGSV	MYO5A
Macrophage	MGSV	APBA1
Macrophage	MGSV	GALNT11
Macrophage	MGSV	AL392172.1
Macrophage	MGSV	WASHC5
Macrophage	MGSV	SLC45A4
Macrophage	MGSV	TPP2
Macrophage	MGSV	WDR33
Macrophage	MGSV	HSD17B4
Macrophage	MGSV	PARG
Macrophage	MGSV	RCOR3
Macrophage	MGSV	STAM2
Macrophage	MGSV	EHD4
Macrophage	MGSV	FAM120A
Macrophage	MGSV	SLC23A2
Macrophage	MGSV	CPEB2
Macrophage	MGSV	RPH3AL
Macrophage	MGSV	NCOA4
Macrophage	MGSV	HRH1
Macrophage	MGSV	IBTK
Macrophage	MGSV	MYLIP
Macrophage	MGSV	TTN-AS1
Macrophage	MGSV	MAMDC2-AS1
Macrophage	MGSV	PSME4
Macrophage	MGSV	EPB41L1
Macrophage	MGSV	LINC01482
Macrophage	MGSV	MIR646HG
Macrophage	MGSV	AC100849.1
Macrophage	MGSV	SCYL2
Macrophage	MGSV	USPL1
Macrophage	MGSV	WWP1
Macrophage	MGSV	EEF2K
Macrophage	MGSV	MFSD11
Macrophage	MGSV	TIMD4
Macrophage	MGSV	ZBTB1
Macrophage	MGSV	RELL1
Macrophage	MGSV	MPPED2
Macrophage	MGSV	LIX1-AS1
Macrophage	MGSV	RBM26
Macrophage	MGSV	ALG13
Macrophage	MGSV	C2CD3
Macrophage	MGSV	RAB12
Macrophage	MGSV	ZNF124
Macrophage	MGSV	SCN1A-AS1
Macrophage	MGSV	VPS26C
Macrophage	MGSV	CREG1
Macrophage	MGSV	AC126177.3
Macrophage	MGSV	PIK3R3
Macrophage	MGSV	PSMD14
Macrophage	MGSV	FARP2
Macrophage	MGSV	AL160272.1
Macrophage	MGSV	PMS1
Macrophage	MGSV	UNC13B
Macrophage	MGSV	UBE2F
Macrophage	MGSV	IPO8
Macrophage	MGSV	ETV5
Macrophage	MGSV	AC025569.1
Macrophage	MGSV	HOOK3
Macrophage	MGSV	IL12RB2
Macrophage	MGSV	P2RY6
Macrophage	MGSV	IDE
Macrophage	MGSV	MAP7
Macrophage	MGSV	MED12L
Macrophage	MGSV	RCAN1
Macrophage	MGSV	ZNF782
Macrophage	MGSV	LHFPL2
Macrophage	MGSV	PI4K2A
Macrophage	MGSV	AC087672.2
Macrophage	MGSV	WLS
Macrophage	MGSV	RPE
Macrophage	MGSV	TPCN1
Macrophage	MGSV	STPG4
Macrophage	MGSV	VPS45
Macrophage	MGSV	NSMAF
Macrophage	MGSV	SMC5-AS1
Macrophage	MGSV	SHMT1
Macrophage	MGSV	WASHC2C
Macrophage	MGSV	PARP11
Macrophage	MGSV	GRAMD4
Macrophage	MGSV	IP6K1
Macrophage	MGSV	BTF3L4
Macrophage	MGSV	AC083855.2
Macrophage	MGSV	AP000331.1
Macrophage	MGSV	TCP11L1
Macrophage	MGSV	LRRC2
Macrophage	MGSV	HS1BP3
Macrophage	MGSV	CHID1
Macrophage	MGSV	MS4A4A
Macrophage	MGSV	LRRC28
Macrophage	MGSV	IFI44
Macrophage	MGSV	RCBTB1
Macrophage	MGSV	METTL21A
Macrophage	MGSV	PHIP
Macrophage	MGSV	BCAT1
Macrophage	MGSV	LINC02649
Macrophage	MGSV	CEP350
Macrophage	MGSV	LINC02542
Macrophage	MGSV	C12orf4
Macrophage	MGSV	IGSF21
Macrophage	MGSV	SLC17A5
Macrophage	MGSV	HPGDS
Macrophage	MGSV	AC007262.2
Macrophage	MGSV	TMEM104
Macrophage	MGSV	AC007384.1
Macrophage	MGSV	B3GNT2
Macrophage	MGSV	RAB5C
Macrophage	MGSV	CRTC1
Macrophage	MGSV	ASTN2
Macrophage	MGSV	LINC01094
Macrophage	MGSV	CLECL1
Macrophage	MGSV	AC024145.1
Macrophage	MGSV	AC008945.2
Macrophage	MGSV	SMIM3
Macrophage	MGSV	F13A1
Macrophage	MGSV	CREBL2
Macrophage	MGSV	AC092640.1
Macrophage	MGSV	DCUN1D1
Macrophage	MGSV	C20orf194
Macrophage	MGSV	CCDC200
Macrophage	MGSV	SMPDL3A
Macrophage	MGSV	CISD2
Macrophage	MGSV	PLEKHG5
Macrophage	MGSV	AC131956.2
Macrophage	MGSV	C4BPB
Macrophage	MGSV	LINC01176
Macrophage	MGSV	SMIM35
Macrophage	MGSV	GALM
Macrophage	MGSV	ZNF678
Macrophage	MGSV	PACS2
Macrophage	MGSV	PDCD1LG2
Macrophage	MGSV	MGME1
Macrophage	MGSV	MROH1
Macrophage	MGSV	TRPM2
Macrophage	MGSV	TMEM273
Macrophage	MGSV	AL592429.2
Macrophage	MGSV	AL137789.1
Macrophage	MGSV	ZNF331
Macrophage	MGSV	ERI1
Macrophage	MGSV	SMS
Macrophage	MGSV	TRPV4
Macrophage	MGSV	NCKAP5
Macrophage	MGSV	PRAG1
Macrophage	MGSV	CLPB
Macrophage	MGSV	RTCB
Macrophage	MGSV	AC078881.1
Macrophage	MGSV	SLC7A8
Macrophage	MGSV	PACC1
Macrophage	MGSV	AC087627.1
Macrophage	MGSV	LRRC8B
Macrophage	MGSV	CCDC32
Macrophage	MGSV	RYR1
Macrophage	MGSV	IQSEC2
Macrophage	MGSV	AL136171.2
Macrophage	MGSV	POLD3
Macrophage	MGSV	AC107884.1
Macrophage	MGSV	SLC2A5
Macrophage	MGSV	SKP2
Macrophage	MGSV	LRRC63
Macrophage	MGSV	AC090204.1
Macrophage	MGSV	CALCR
Macrophage	MGSV	AP2A2
Macrophage	MGSV	DISC1FP1
Macrophage	MGSV	TGFA
Macrophage	MGSV	TFCP2L1
Macrophage	MGSV	AC084064.1
Macrophage	MGSV	MIR3142HG
Macrophage	MGSV	GNA15
Macrophage	MGSV	AL392172.2
Macrophage	MGSV	TXNDC16
Macrophage	MGSV	TCN2
Macrophage	MGSV	AC079015.1
Macrophage	MGSV	PRLR
Macrophage	MGSV	P2RY14
Macrophage	MGSV	LRRC4C
Macrophage	MGSV	TMEM150B
Macrophage	MGSV	RGL3
Macrophage	MGSV	RNF217-AS1
Macrophage	MGSV	DAAM2
Macrophage	MGSV	GABRB2
Macrophage	MGSBT	ITPRIPL2
Macrophage	MGSBT	SELENOP
Macrophage	MGSBT	NAIP
Macrophage	MGSBT	SLC12A9
Macrophage	MGSBT	CD209
Macrophage	MGSBT	AMDHD2
Macrophage	MGSBT	LTC4S
Macrophage	MGSBT	ZNF528-AS1
Macrophage	MGSBT	FCGRT
A ASPC indicates adipose stem and progenitor cells.
B MGSS indicates marker genes specific to SAT, MGSV marker genes specific to VAT, and MGSBT marker genes shared between the two tissues.
