## Supplementary Table 3 for "Integration of single cell omics with biobank data discovers *trans* effects of *SREBF1* abdominal obesity risk variants on adipocyte expression of more than 100 genes"

### Sheet: WHRadjBMI PRSs
Supplementary Table 3. Regional polygenic risk scores (PRSs) built in the UK Biobank from the cis regional variants of the adipocyte marker gene sets for the abdominal obesity proxy, waist-hip ratio adjusted for BMI, show enrichment (pperm<0.05) for variance explained of abdominal obesity in all individuals and females.
Test group	Gene setA	R2 (% variance explained)B	Permuted p-valueC
All	Adipocyte MGSBT	0.645	0.298 (1000)
Females	Adipocyte MGSBT	1.08	0.291 (1000)
Males	Adipocyte MGSBT	0.332	0.284 (1000)
All	Adipocyte MGSS	1.2	0.0082 (10000)
Females	Adipocyte MGSS	2.12	0.0101 (10000)
Males	Adipocyte MGSS	0.42	0.318 (1000)
All	Adipocyte MGSV	0.743	0.63 (1000)
Females	Adipocyte MGSV	1.4	0.349 (1000)
Males	Adipocyte MGSV	0.424	0.307 (1000)
A Adipocyte-specific markers separated to unique marker genes that are specific to SAT (MGSS), specific to VAT (MGSV), and shared between the two tissues (MGSBT).
B Incremental variance explained of WHRadjBMI in the UK Biobank, calculated against a null model containing the covariates of age, age2, the top 20 genetic principal components, testing center, genotyping array (and sex in the all group).
C Significance of each regional PRS was calculated by ranking the observed incremental R2 against the incremental R2 of PRSs similarly built from the cis regional variants of random gene sets of the same size as in the actual set. The number of permutations (either 1,000 or 10,000) is listed in parentheses.
