## Supplementary Table 4 for "Integration of single cell omics with biobank data discovers *trans* effects of *SREBF1* abdominal obesity risk variants on adipocyte expression of more than 100 genes"

### Sheet: Sheet1
Supplementary Table 4. The adipocyte MGSS gene set shows significant (FDR<0.05) enrichments for functional pathways using WebGestalt.
DescriptionA	IDB	OverlapC	Enrichment ratioD	FDRE	Overlapping genesF
regulation of lipid metabolic process	GO:0019216	17	4.56394	0.00205059	PNPLA2;MLXIPL;G0S2;SLC27A1;LSS;PEX11A;ACADL;ACADVL;ANGPTL4;LEP;RGN;IDH1;PDP2;FASN;SREBF1;ORMDL1;AKT2
regulation of lipid biosynthetic process	GO:0046890	11	6.24378	0.00791442	MLXIPL;SLC27A1;LSS;ACADL;ACADVL;LEP;RGN;IDH1;FASN;SREBF1;ORMDL1
carboxylic acid metabolic process	GO:0019752	26	2.75851	0.00791442	MLXIPL;FADS3;ITIH5;PTGR1;LIPE;DHFR;SLC27A1;GPD1;MDH1;GPI;ACADL;ACADVL;GART;LEP;RGN;BHMT2;PEMT;LIAS;IDH1;PDP2;FASN;SREBF1;AASS;AKT2;GCSH;PHYKPL
small molecule metabolic process	GO:0044281	40	2.08436	0.00856655	MLXIPL;FADS3;ITIH5;DGAT1;PTGR1;RDH5;LIPE;DHFR;SLC27A1;LSS;GPD1;AGPAT2;MDH1;NDUFA10;GPI;ACADL;ACADVL;GART;LEP;RGN;DHDDS;BHMT2;NUDT5;PGM3;TTPA;PEMT;STAT5A;LIAS;MAN2A2;IDH1;PDP2;FASN;KAT2A;SREBF1;AASS;NEIL1;AKT2;GCSH;CAT;PHYKPL
organic acid metabolic process	GO:0006082	27	2.60703	0.00856655	MLXIPL;FADS3;ITIH5;PTGR1;LIPE;DHFR;SLC27A1;GPD1;MDH1;GPI;ACADL;ACADVL;GART;LEP;RGN;BHMT2;PEMT;STAT5A;LIAS;IDH1;PDP2;FASN;SREBF1;AASS;AKT2;GCSH;PHYKPL
coenzyme metabolic process	GO:0006732	15	3.947	0.0111914	MLXIPL;DGAT1;DHFR;GPD1;MDH1;GPI;GART;RGN;BHMT2;PEMT;LIAS;IDH1;PDP2;FASN;AASS
small molecule biosynthetic process	GO:0044283	21	2.95885	0.0124259	MLXIPL;FADS3;DHFR;LSS;GPD1;MDH1;GPI;ACADL;ACADVL;GART;LEP;RGN;DHDDS;BHMT2;NUDT5;LIAS;FASN;KAT2A;SREBF1;AASS;NEIL1
oxoacid metabolic process	GO:0043436	26	2.54136	0.0130664	MLXIPL;FADS3;ITIH5;PTGR1;LIPE;DHFR;SLC27A1;GPD1;MDH1;GPI;ACADL;ACADVL;GART;LEP;RGN;BHMT2;PEMT;LIAS;IDH1;PDP2;FASN;SREBF1;AASS;AKT2;GCSH;PHYKPL
fatty acid metabolic process	GO:0006631	14	3.98755	0.0134778	MLXIPL;FADS3;PTGR1;LIPE;SLC27A1;ACADL;ACADVL;LEP;RGN;LIAS;PDP2;FASN;SREBF1;AKT2
lipid metabolic process	GO:0006629	30	2.3056	0.0134778	PNPLA2;MLXIPL;PLIN1;FADS3;G0S2;DGAT1;PTGR1;RDH5;LIPE;SLC27A1;LSS;GPD1;AGPAT2;PEX11A;ACADL;ACADVL;ANGPTL4;LEP;RGN;DHDDS;TTPA;PEMT;LIAS;IDH1;PDP2;FASN;SREBF1;ORMDL1;AKT2;CAT
regulation of fatty acid metabolic process	GO:0019217	7	8.69162	0.014659	MLXIPL;ACADL;ACADVL;RGN;PDP2;SREBF1;AKT2
triglyceride metabolic process	GO:0006641	7	8.5579	0.0149014	PNPLA2;DGAT1;LIPE;SLC27A1;RGN;SREBF1;CAT
alcohol metabolic process	GO:0006066	13	4.06717	0.0156225	DGAT1;RDH5;LIPE;DHFR;LSS;GPD1;ACADL;ACADVL;LEP;DHDDS;FASN;SREBF1;CAT
lipid droplet	GO:0005811	7	8.30244	0.0156225	PNPLA2;PLIN4;PLIN1;G0S2;LIPE;LSS;HILPDA
positive regulation of triglyceride metabolic process	GO:0090208	4	22.7046	0.0157779	PNPLA2;SLC27A1;RGN;SREBF1
monocarboxylic acid metabolic process	GO:0032787	17	3.14169	0.0198834	MLXIPL;FADS3;PTGR1;LIPE;SLC27A1;GPD1;GPI;ACADL;ACADVL;LEP;RGN;LIAS;IDH1;PDP2;FASN;SREBF1;AKT2
cellular lipid metabolic process	GO:0044255	24	2.39597	0.0345574	PNPLA2;MLXIPL;FADS3;DGAT1;PTGR1;RDH5;LIPE;SLC27A1;GPD1;AGPAT2;ACADL;ACADVL;LEP;RGN;DHDDS;PEMT;LIAS;IDH1;PDP2;FASN;SREBF1;ORMDL1;AKT2;CAT
coenzyme binding	GO:0050662	12	3.92426	0.0345574	DHFR;NQO2;GPD1;MDH1;ACADL;ACADVL;DUS1L;ACBD4;IDH1;FASN;CAT;PHYKPL
cellular ketone metabolic process	GO:0042180	9	5.18258	0.0345574	MLXIPL;GPD1;GPI;ACADL;ACADVL;RGN;PDP2;SREBF1;AKT2
neutral lipid metabolic process	GO:0006638	7	6.70197	0.0407509	PNPLA2;DGAT1;LIPE;SLC27A1;RGN;SREBF1;CAT
acylglycerol metabolic process	GO:0006639	7	6.70197	0.0407509	PNPLA2;DGAT1;LIPE;SLC27A1;RGN;SREBF1;CAT
cholesterol metabolic process	GO:0008203	8	5.67616	0.0407509	LIPE;LSS;ACADL;ACADVL;LEP;FASN;SREBF1;CAT
secondary alcohol metabolic process	GO:1902652	8	5.48043	0.0499159	LIPE;LSS;ACADL;ACADVL;LEP;FASN;SREBF1;CAT
A Molecular function, biological process, and cellular component.
B Gene ontology (GO) identification number.
C Number of genes from the query gene set which overlap with the functional pathway gene set.
D Ratio of the observed number of overlapping genes from the query set in the pathway relative to the expected number based on the background of cell-type expressed genes.
E FDR adjusted p-value.
F Genes from the query set that overlap with the pathway gene set.
