## Supplementary Table 5 for "Integration of single cell omics with biobank data discovers *trans* effects of *SREBF1* abdominal obesity risk variants on adipocyte expression of more than 100 genes"

### Sheet: Sheet1
Supplementary Table 5. Significant (FDR<0.05) functional enrichments from WebGestalt for the adipocyte MGSV gene set.
DescriptionA	IDB	OverlapC	Enrichment ratioD	FDRE	Overlapping genesF
organic acid metabolic process	GO:0006082	45	4.04711	2.39653e-12	PFKFB1;PRKAR2B;IRS2;GLYAT;PC;EHHADH;ALDH1L1;PECR;PGM1;MARC2;MARC1;ADHFE1;PDHX;HADH;ACACB;STAT5B;INSR;SCD;ACSS2;ADIPOQ;ETFA;TYSND1;HACD2;CDO1;ABHD5;PFKFB3;CES1;ACAD11;MECR;NNT;GPT2;SLC7A6;ETFDH;MTHFD1;ACO1;FAH;MLYCD;HACL1;CYB5A;HK2;BPHL;GCLM;AACS;CS;ENPP1
oxoacid metabolic process	GO:0043436	44	4.00585	4.19392e-12	PFKFB1;PRKAR2B;IRS2;GLYAT;PC;EHHADH;ALDH1L1;PECR;PGM1;MARC2;MARC1;ADHFE1;PDHX;HADH;ACACB;INSR;SCD;ACSS2;ADIPOQ;ETFA;TYSND1;HACD2;CDO1;ABHD5;PFKFB3;CES1;ACAD11;MECR;NNT;GPT2;SLC7A6;ETFDH;MTHFD1;ACO1;FAH;MLYCD;HACL1;CYB5A;HK2;BPHL;GCLM;AACS;CS;ENPP1
carboxylic acid metabolic process	GO:0019752	41	4.05167	2.31664e-11	PFKFB1;PRKAR2B;IRS2;GLYAT;PC;EHHADH;ALDH1L1;PECR;PGM1;ADHFE1;PDHX;HADH;ACACB;INSR;SCD;ACSS2;ADIPOQ;ETFA;TYSND1;HACD2;CDO1;ABHD5;PFKFB3;CES1;ACAD11;MECR;NNT;GPT2;SLC7A6;ETFDH;MTHFD1;ACO1;FAH;MLYCD;HACL1;CYB5A;HK2;BPHL;GCLM;AACS;CS
oxidation-reduction process	GO:0055114	41	3.8414	1.05148e-10	GBE1;SORBS1;GYG2;MAOA;IRS2;ASPH;PIR;EHHADH;ALDH1L1;PECR;PGM1;MARC2;MARC1;ADHFE1;HADH;ACACB;INSR;SCD;ACSS2;ADIPOQ;ETFA;BNIP3;TYSND1;CDO1;PHKA2;AIFM2;PXDN;ACAD11;MECR;NNT;ETFDH;MTHFD1;ACO1;MLYCD;HACL1;CYB5A;HK2;PYGB;CS;ENPP1;STEAP1
monocarboxylic acid metabolic process	GO:0032787	29	4.99185	1.37561e-09	PFKFB1;PRKAR2B;IRS2;GLYAT;PC;EHHADH;PECR;PGM1;PDHX;HADH;ACACB;INSR;SCD;ACSS2;ADIPOQ;ETFA;TYSND1;HACD2;ABHD5;PFKFB3;CES1;ACAD11;MECR;ETFDH;FAH;MLYCD;HACL1;HK2;AACS
small molecule metabolic process	GO:0044281	56	2.71801	1.38519e-09	PFKFB1;PRKAR2B;SORBS1;IRS2;GLYAT;PC;EHHADH;ALDH1L1;PECR;MOCS1;PGM1;MARC2;LHCGR;MARC1;ADCY5;ADHFE1;PDHX;HADH;ACACB;STAT5B;INSR;SCD;NPY1R;ACSS2;ADIPOQ;ETFA;C1QTNF1;TYSND1;HACD2;CDO1;ABHD5;PFKFB3;CES1;SLC19A3;ACAD11;MECR;NNT;GPT2;SLC7A6;ETFDH;MTHFD1;ACO1;FAH;MLYCD;HACL1;CYB5A;HK2;MME;GPLD1;BPHL;GCLM;CEBPA;RBP4;AACS;CS;ENPP1
lipid catabolic process	GO:0016042	20	6.46438	5.13216e-08	PDE3B;CIDEA;IRS2;EHHADH;PECR;HADH;ACACB;ADIPOQ;PNPLA7;ETFA;TYSND1;ABHD5;LGALS12;CES1;ACAD11;MECR;ETFDH;MLYCD;HACL1;GPLD1
carbohydrate metabolic process	GO:0005975	26	4.51748	1.37886e-07	PFKFB1;GBE1;SORBS1;GYG2;IRS2;PC;PGM1;LHCGR;AMY2B;ACACB;INSR;NPY1R;ADIPOQ;C1QTNF1;PFKFB3;PHKA2;KLB;MLYCD;CYB5A;HK2;GPLD1;BPHL;PYGB;RBP4;CS;ENPP1
generation of precursor metabolites and energy	GO:0006091	25	4.68463	1.37886e-07	PFKFB1;GBE1;SORBS1;GYG2;IRS2;ASPH;PGM1;INSR;ACSS2;ADIPOQ;ETFA;BNIP3;PFKFB3;PHKA2;AIFM2;NNT;ETFDH;ACO1;CYB5A;HK2;PYGB;CEBPA;AACS;CS;ENPP1
fatty acid oxidation	GO:0019395	13	10.6914	2.08577e-07	IRS2;EHHADH;PECR;HADH;ACACB;ADIPOQ;ETFA;TYSND1;ACAD11;MECR;ETFDH;MLYCD;HACL1
lipid oxidation	GO:0034440	13	10.6914	2.08577e-07	IRS2;EHHADH;PECR;HADH;ACACB;ADIPOQ;ETFA;TYSND1;ACAD11;MECR;ETFDH;MLYCD;HACL1
monocarboxylic acid catabolic process	GO:0072329	14	9.17027	3.08986e-07	IRS2;EHHADH;PECR;HADH;ACACB;ADIPOQ;ETFA;TYSND1;ACAD11;MECR;ETFDH;FAH;MLYCD;HACL1
fatty acid catabolic process	GO:0009062	13	10.0232	4.04086e-07	IRS2;EHHADH;PECR;HADH;ACACB;ADIPOQ;ETFA;TYSND1;ACAD11;MECR;ETFDH;MLYCD;HACL1
cellular carbohydrate metabolic process	GO:0044262	18	6.25497	4.48371e-07	PFKFB1;GBE1;SORBS1;GYG2;IRS2;PGM1;LHCGR;ACACB;INSR;ADIPOQ;C1QTNF1;PFKFB3;PHKA2;MLYCD;HK2;GPLD1;PYGB;ENPP1
organic acid catabolic process	GO:0016054	18	6.13967	5.30803e-07	IRS2;EHHADH;ALDH1L1;PECR;ADHFE1;HADH;ACACB;ADIPOQ;ETFA;TYSND1;CDO1;ACAD11;MECR;GPT2;ETFDH;FAH;MLYCD;HACL1
carboxylic acid catabolic process	GO:0046395	18	6.13967	5.30803e-07	IRS2;EHHADH;ALDH1L1;PECR;ADHFE1;HADH;ACACB;ADIPOQ;ETFA;TYSND1;CDO1;ACAD11;MECR;GPT2;ETFDH;FAH;MLYCD;HACL1
fatty acid metabolic process	GO:0006631	20	5.30589	7.18767e-07	PRKAR2B;IRS2;EHHADH;PECR;HADH;ACACB;SCD;ACSS2;ADIPOQ;ETFA;TYSND1;HACD2;ABHD5;CES1;ACAD11;MECR;ETFDH;MLYCD;HACL1;AACS
regulation of lipid catabolic process	GO:0050994	9	17.0809	1.09467e-06	PDE3B;CIDEA;IRS2;ACACB;TYSND1;ABHD5;LGALS12;MLYCD;GPLD1
fatty acid beta-oxidation	GO:0006635	11	11.6313	1.23094e-06	IRS2;EHHADH;HADH;ACACB;ADIPOQ;ETFA;TYSND1;ACAD11;MECR;ETFDH;MLYCD
cellular lipid catabolic process	GO:0044242	15	6.89601	2.40231e-06	IRS2;EHHADH;PECR;HADH;ACACB;ADIPOQ;ETFA;TYSND1;ABHD5;ACAD11;MECR;ETFDH;MLYCD;HACL1;GPLD1
glucose metabolic process	GO:0006006	15	6.85344	2.42828e-06	PFKFB1;SORBS1;IRS2;PC;PGM1;ACACB;INSR;NPY1R;ADIPOQ;C1QTNF1;MLYCD;HK2;GPLD1;RBP4;ENPP1
monosaccharide metabolic process	GO:0005996	17	5.85252	2.42828e-06	PFKFB1;SORBS1;IRS2;PC;PGM1;ACACB;INSR;NPY1R;ADIPOQ;C1QTNF1;PFKFB3;MLYCD;CYB5A;HK2;GPLD1;RBP4;ENPP1
hexose metabolic process	GO:0019318	16	6.13614	3.41348e-06	PFKFB1;SORBS1;IRS2;PC;PGM1;ACACB;INSR;NPY1R;ADIPOQ;C1QTNF1;PFKFB3;MLYCD;HK2;GPLD1;RBP4;ENPP1
response to peptide hormone	GO:0043434	20	4.68463	4.34532e-06	PFKFB1;SIK2;PRKAR2B;GNAI1;SORBS1;PDE3B;IRS2;ACVR1C;GRB14;LHCGR;ADCY5;HADH;STAT5B;INSR;ADIPOQ;TRARG1;CDO1;KLF15;GPLD1;ENPP1
coenzyme metabolic process	GO:0006732	19	4.65671	1.10339e-05	PFKFB1;GLYAT;PC;ALDH1L1;MOCS1;PGM1;SLC25A16;PDHX;ACACB;INSR;SCD;ACSS2;HACD2;PFKFB3;NNT;MTHFD1;MLYCD;CYB5A;HK2
small molecule catabolic process	GO:0044282	20	4.39271	1.18303e-05	IRS2;EHHADH;ALDH1L1;PECR;PGM1;ADHFE1;HADH;ACACB;ADIPOQ;ETFA;TYSND1;CDO1;ACAD11;MECR;GPT2;ETFDH;FAH;MLYCD;HACL1;HK2
cofactor metabolic process	GO:0051186	23	3.79999	1.45249e-05	PFKFB1;GLYAT;PC;ALDH1L1;MOCS1;PGM1;SLC25A16;ADHFE1;PDHX;ACACB;INSR;SCD;ACSS2;HACD2;PFKFB3;PXDN;NNT;GPT2;MTHFD1;MLYCD;CYB5A;HK2;GCLM
lipid modification	GO:0030258	16	5.31065	2.17578e-05	IRS2;EHHADH;PECR;DGKI;HADH;ACACB;ADIPOQ;ETFA;TYSND1;ACAD11;MECR;ETFDH;KLB;MLYCD;HACL1;FAM126B
glycogen metabolic process	GO:0005977	9	11.2908	3.19562e-05	GBE1;SORBS1;GYG2;IRS2;PGM1;INSR;PHKA2;PYGB;ENPP1
cellular glucan metabolic process	GO:0006073	9	11.1026	3.47652e-05	GBE1;SORBS1;GYG2;IRS2;PGM1;INSR;PHKA2;PYGB;ENPP1
glucan metabolic process	GO:0044042	9	11.1026	3.47652e-05	GBE1;SORBS1;GYG2;IRS2;PGM1;INSR;PHKA2;PYGB;ENPP1
regulation of cellular carbohydrate metabolic process	GO:0010675	11	7.98224	4.14222e-05	PFKFB1;SORBS1;IRS2;LHCGR;ACACB;INSR;ADIPOQ;C1QTNF1;MLYCD;GPLD1;ENPP1
response to peptide	GO:1901652	20	3.99014	4.52616e-05	PFKFB1;SIK2;PRKAR2B;GNAI1;SORBS1;PDE3B;IRS2;ACVR1C;GRB14;LHCGR;ADCY5;HADH;STAT5B;INSR;ADIPOQ;TRARG1;CDO1;KLF15;GPLD1;ENPP1
regulation of carbohydrate metabolic process	GO:0006109	12	6.93911	4.90405e-05	PFKFB1;SORBS1;IRS2;LHCGR;ACACB;INSR;ADIPOQ;C1QTNF1;PFKFB3;MLYCD;GPLD1;ENPP1
coenzyme biosynthetic process	GO:0009108	14	5.57118	6.77394e-05	PFKFB1;MOCS1;PGM1;SLC25A16;PDHX;ACACB;INSR;SCD;ACSS2;HACD2;PFKFB3;MTHFD1;MLYCD;HK2
response to hormone	GO:0009725	28	2.93137	7.76897e-05	PFKFB1;SIK2;PRKAR2B;GNAI1;SORBS1;PDE3B;ADRA1A;IRS2;ACVR1C;ESRRG;GRB14;LHCGR;ADCY5;HADH;STAT5B;INSR;ADIPOQ;TRARG1;CDO1;CRYAB;KLF15;CRY2;GPLD1;GCLM;PMEPA1;AACS;ENPP1;S100B
energy reserve metabolic process	GO:0006112	9	9.9426	7.76897e-05	GBE1;SORBS1;GYG2;IRS2;PGM1;INSR;PHKA2;PYGB;ENPP1
regulation of glucose metabolic process	GO:0010906	10	8.31653	9.00833e-05	PFKFB1;SORBS1;IRS2;ACACB;INSR;ADIPOQ;C1QTNF1;MLYCD;GPLD1;ENPP1
energy derivation by oxidation of organic compounds	GO:0015980	15	4.97873	9.56591e-05	GBE1;SORBS1;GYG2;IRS2;PGM1;INSR;BNIP3;PHKA2;AIFM2;NNT;ETFDH;ACO1;PYGB;CS;ENPP1
glucose import	GO:0046323	8	11.1724	0.000134725	SORBS1;IRS2;INSR;ADIPOQ;TRARG1;KLF15;HK2;ENPP1
glycogen biosynthetic process	GO:0005978	7	13.6347	0.000165994	GBE1;SORBS1;GYG2;IRS2;PGM1;INSR;ENPP1
glucan biosynthetic process	GO:0009250	7	13.6347	0.000165994	GBE1;SORBS1;GYG2;IRS2;PGM1;INSR;ENPP1
cellular polysaccharide metabolic process	GO:0044264	9	8.76519	0.000200714	GBE1;SORBS1;GYG2;IRS2;PGM1;INSR;PHKA2;PYGB;ENPP1
cofactor biosynthetic process	GO:0051188	15	4.62607	0.000216576	PFKFB1;MOCS1;PGM1;SLC25A16;PDHX;ACACB;INSR;SCD;ACSS2;HACD2;PFKFB3;MTHFD1;MLYCD;HK2;GCLM
lipid metabolic process	GO:0006629	34	2.43383	0.000225163	CCDC3;PRKAR2B;SORBS1;PDE3B;CIDEA;IRS2;PC;EHHADH;PECR;DGKI;HADH;ACACB;STAT5B;SCD;ACSS2;ADIPOQ;PNPLA7;ETFA;TYSND1;HACD2;ABHD5;LGALS12;CES1;ACAD11;MECR;ETFDH;KLB;MLYCD;HACL1;FAM126B;GPLD1;CEBPA;RBP4;AACS
response to insulin	GO:0032868	14	4.86498	0.000267443	PFKFB1;SIK2;SORBS1;PDE3B;IRS2;ACVR1C;GRB14;HADH;INSR;ADIPOQ;TRARG1;KLF15;GPLD1;ENPP1
carbohydrate biosynthetic process	GO:0016051	12	5.73036	0.000282921	PFKFB1;GBE1;SORBS1;GYG2;IRS2;PC;PGM1;LHCGR;INSR;ADIPOQ;RBP4;ENPP1
cofactor binding	GO:0048037	19	3.56935	0.000352411	PC;MOCS1;MARC2;MARC1;HADH;ACACB;ETFA;AIFM2;PXDN;ACAD11;NNT;GPT2;ETFDH;ACO1;HEBP2;HACL1;CRY2;CYB5A;PYGB
polysaccharide metabolic process	GO:0005976	9	8.02596	0.000374779	GBE1;SORBS1;GYG2;IRS2;PGM1;INSR;PHKA2;PYGB;ENPP1
regulation of glucose import	GO:0046324	7	11.5138	0.000457206	SORBS1;IRS2;INSR;ADIPOQ;KLF15;HK2;ENPP1
negative regulation of mitochondrial membrane potential	GO:0010917	4	37.0086	0.000457206	BNIP3L;BNIP3;MAPT;HEBP2
positive regulation of small molecule metabolic process	GO:0062013	9	7.48488	0.00063718	PFKFB1;SORBS1;IRS2;LHCGR;INSR;ADIPOQ;PFKFB3;MLYCD;GPLD1
glucose homeostasis	GO:0042593	12	5.22474	0.000655938	IRS2;ADCY5;INSR;ADIPOQ;KLF15;CRY2;HK2;GPLD1;GCLM;CEBPA;RBP4;AACS
carboxylic acid biosynthetic process	GO:0046394	16	3.92144	0.000655938	PFKFB1;PECR;PGM1;ACACB;INSR;SCD;ACSS2;ADIPOQ;HACD2;CDO1;PFKFB3;MECR;GPT2;MTHFD1;MLYCD;HK2
oxidoreductase activity	GO:0016491	23	2.93516	0.000655938	MAOA;ASPH;PIR;EHHADH;ALDH1L1;PECR;MARC2;MARC1;ADHFE1;PDHX;HADH;SCD;ETFA;CDO1;AIFM2;PXDN;ACAD11;MECR;NNT;ETFDH;MTHFD1;CYB5A;STEAP1
organic acid biosynthetic process	GO:0016053	16	3.9085	0.000655938	PFKFB1;PECR;PGM1;ACACB;INSR;SCD;ACSS2;ADIPOQ;HACD2;CDO1;PFKFB3;MECR;GPT2;MTHFD1;MLYCD;HK2
carbohydrate homeostasis	GO:0033500	12	5.19419	0.000655938	IRS2;ADCY5;INSR;ADIPOQ;KLF15;CRY2;HK2;GPLD1;GCLM;CEBPA;RBP4;AACS
negative regulation of membrane potential	GO:0045837	4	32.8965	0.000716014	BNIP3L;BNIP3;MAPT;HEBP2
cellular response to peptide hormone stimulus	GO:0071375	14	4.33573	0.000809529	SIK2;PRKAR2B;SORBS1;PDE3B;IRS2;GRB14;LHCGR;ADCY5;STAT5B;INSR;ADIPOQ;TRARG1;GPLD1;ENPP1
purine nucleotide biosynthetic process	GO:0006164	13	4.64842	0.000829028	PFKFB1;PGM1;ADCY5;PDHX;ACACB;INSR;SCD;ACSS2;HACD2;PFKFB3;MTHFD1;MLYCD;HK2
mitochondrion	GO:0005739	39	2.10399	0.000853288	CIDEA;MAOA;GLYAT;PC;ECHDC3;PECR;NIPSNAP3B;SLC25A16;MARC2;BNIP3L;MARC1;ADHFE1;PDHX;HADH;ACACB;ACSS2;PNPLA7;ETFA;BNIP3;DEPP1;LGALS12;AIFM2;ACAD11;CRYAB;MECR;NNT;GPT2;ETFDH;MTHFD1;ACO1;MAPT;MLYCD;HEBP2;CYB5A;HK2;BPHL;RMND1;CS;C19orf12
coenzyme binding	GO:0050662	14	4.26436	0.000928754	PC;MARC2;MARC1;HADH;ACACB;ETFA;AIFM2;ACAD11;NNT;GPT2;ETFDH;HACL1;CRY2;PYGB
glucose transmembrane transport	GO:1904659	8	8.22413	0.000928754	SORBS1;IRS2;INSR;ADIPOQ;TRARG1;KLF15;HK2;ENPP1
monocarboxylic acid biosynthetic process	GO:0072330	13	4.51748	0.00106215	PFKFB1;PECR;PGM1;ACACB;INSR;SCD;ACSS2;ADIPOQ;HACD2;PFKFB3;MECR;MLYCD;HK2
cellular polysaccharide biosynthetic process	GO:0033692	7	9.77585	0.00109666	GBE1;SORBS1;GYG2;IRS2;PGM1;INSR;ENPP1
response to endogenous stimulus	GO:0009719	35	2.19356	0.00109666	PFKFB1;SIK2;PRKAR2B;GNAI1;SORBS1;PDE3B;CIDEA;ADRA1A;IRS2;SMAD6;ACVR1C;ESRRG;GRB14;LHCGR;ADCY5;HADH;STAT5B;INSR;ADIPOQ;TRARG1;CDO1;BAG4;CRYAB;KLF15;KLB;MAPT;CDKN2B;CRY2;SMAD7;GPLD1;GCLM;PMEPA1;AACS;ENPP1;S100B
small molecule biosynthetic process	GO:0044283	22	2.88719	0.00117185	PFKFB1;PC;PECR;PGM1;LHCGR;ACACB;INSR;SCD;ACSS2;ADIPOQ;HACD2;CDO1;PFKFB3;CES1;MECR;GPT2;MTHFD1;MLYCD;HK2;RBP4;AACS;ENPP1
hexose transmembrane transport	GO:0008645	8	7.89516	0.00117185	SORBS1;IRS2;INSR;ADIPOQ;TRARG1;KLF15;HK2;ENPP1
positive regulation of carbohydrate metabolic process	GO:0045913	7	9.59481	0.00118213	PFKFB1;SORBS1;IRS2;LHCGR;INSR;PFKFB3;GPLD1
purine-containing compound biosynthetic process	GO:0072522	13	4.41387	0.00124931	PFKFB1;PGM1;ADCY5;PDHX;ACACB;INSR;SCD;ACSS2;HACD2;PFKFB3;MTHFD1;MLYCD;HK2
monosaccharide transmembrane transport	GO:0015749	8	7.69009	0.00136808	SORBS1;IRS2;INSR;ADIPOQ;TRARG1;KLF15;HK2;ENPP1
regulation of glucose transmembrane transport	GO:0010827	7	9.25214	0.00145023	SORBS1;IRS2;INSR;ADIPOQ;KLF15;HK2;ENPP1
drug metabolic process	GO:0017144	22	2.82214	0.00154661	PFKFB1;MAOA;GLYAT;PC;ALDH1L1;PECR;PGM1;STAT5B;INSR;ACSS2;PFKFB3;SLC19A3;PXDN;NNT;MTHFD1;ACO1;FAH;HK2;BPHL;AACS;CS;ENPP1
chemical homeostasis	GO:0048878	26	2.5355	0.00154661	PRKAR2B;ADRA1A;IRS2;ADCY5;INSR;ADIPOQ;BNIP3;C1QTNF1;ABHD5;NNT;KLF15;ACO1;CRY2;HK2;SMAD7;GPLD1;GCLM;SAA1;GTF2I;CEBPA;RBP4;SLC35G1;AACS;ENPP1;STEAP1;C19orf12
carbohydrate transmembrane transport	GO:0034219	8	7.49541	0.00156934	SORBS1;IRS2;INSR;ADIPOQ;TRARG1;KLF15;HK2;ENPP1
polysaccharide biosynthetic process	GO:0000271	7	8.9331	0.00174125	GBE1;SORBS1;GYG2;IRS2;PGM1;INSR;ENPP1
positive regulation of cellular carbohydrate metabolic process	GO:0010676	6	11.3873	0.00176321	PFKFB1;SORBS1;IRS2;LHCGR;INSR;GPLD1
purine ribonucleotide biosynthetic process	GO:0009152	12	4.46335	0.00225724	PFKFB1;PGM1;ADCY5;PDHX;ACACB;INSR;SCD;ACSS2;HACD2;PFKFB3;MLYCD;HK2
regulation of small molecule metabolic process	GO:0062012	14	3.83793	0.00242699	PFKFB1;SORBS1;IRS2;LHCGR;ACACB;INSR;SCD;ADIPOQ;C1QTNF1;TYSND1;PFKFB3;MLYCD;GPLD1;ENPP1
thioester biosynthetic process	GO:0035384	6	10.0932	0.00342934	PDHX;ACACB;SCD;ACSS2;HACD2;MLYCD
acyl-CoA biosynthetic process	GO:0071616	6	10.0932	0.00342934	PDHX;ACACB;SCD;ACSS2;HACD2;MLYCD
cellular carbohydrate biosynthetic process	GO:0034637	7	7.97108	0.00345153	GBE1;SORBS1;GYG2;IRS2;PGM1;INSR;ENPP1
cellular response to peptide	GO:1901653	14	3.70086	0.00346186	SIK2;PRKAR2B;SORBS1;PDE3B;IRS2;GRB14;LHCGR;ADCY5;STAT5B;INSR;ADIPOQ;TRARG1;GPLD1;ENPP1
sulfur compound metabolic process	GO:0006790	14	3.64873	0.00400013	GLYAT;PC;PDHX;ACACB;STAT5B;SCD;ACSS2;HACD2;CDO1;SLC19A3;MTHFD1;MLYCD;GCLM;ENPP1
ribonucleotide biosynthetic process	GO:0009260	12	4.16998	0.00406874	PFKFB1;PGM1;ADCY5;PDHX;ACACB;INSR;SCD;ACSS2;HACD2;PFKFB3;MLYCD;HK2
positive regulation of glucose import	GO:0046326	5	13.2173	0.00407539	SORBS1;IRS2;INSR;ADIPOQ;KLF15
vitamin binding	GO:0019842	8	6.43627	0.00415905	PC;MARC2;MARC1;ACACB;GPT2;HACL1;PYGB;RBP4
peroxisome	GO:0005777	9	5.55129	0.00428218	EHHADH;PECR;MARC2;TYSND1;DEPP1;ACAD11;MLYCD;HACL1;PEX19
microbody	GO:0042579	9	5.55129	0.00428218	EHHADH;PECR;MARC2;TYSND1;DEPP1;ACAD11;MLYCD;HACL1;PEX19
negative regulation of lipid catabolic process	GO:0050995	4	19.7379	0.00469109	PDE3B;CIDEA;ACACB;GPLD1
mitochondrial part	GO:0044429	28	2.25515	0.00471937	CIDEA;MAOA;GLYAT;PC;SLC25A16;MARC2;BNIP3L;MARC1;ADHFE1;PDHX;HADH;ACACB;ACSS2;PNPLA7;ETFA;BNIP3;AIFM2;ACAD11;MECR;NNT;GPT2;ETFDH;MLYCD;CYB5A;HK2;BPHL;CS;C19orf12
ribose phosphate biosynthetic process	GO:0046390	12	4.07434	0.00471937	PFKFB1;PGM1;ADCY5;PDHX;ACACB;INSR;SCD;ACSS2;HACD2;PFKFB3;MLYCD;HK2
response to nitrogen compound	GO:1901698	25	2.38457	0.00515413	PFKFB1;SIK2;PRKAR2B;GNAI1;SORBS1;PDE3B;IRS2;ACVR1C;MARC2;GRB14;LHCGR;MARC1;ADCY5;HADH;STAT5B;INSR;RGS17;ADIPOQ;TRARG1;CDO1;KLF15;GPLD1;GCLM;AACS;ENPP1
regulation of lipid metabolic process	GO:0019216	14	3.50081	0.00561933	CCDC3;SORBS1;PDE3B;CIDEA;IRS2;ACACB;STAT5B;SCD;ADIPOQ;TYSND1;ABHD5;LGALS12;MLYCD;GPLD1
mitochondrial outer membrane	GO:0005741	10	4.71447	0.00602328	MAOA;MARC2;BNIP3L;MARC1;ACACB;BNIP3;AIFM2;CYB5A;HK2;BPHL
positive regulation of glucose transmembrane transport	GO:0010828	5	11.9382	0.00610814	SORBS1;IRS2;INSR;ADIPOQ;KLF15
purine nucleotide metabolic process	GO:0006163	17	2.96767	0.00681438	PFKFB1;GLYAT;MOCS1;PGM1;ADCY5;PDHX;ACACB;INSR;SCD;ACSS2;HACD2;PFKFB3;MTHFD1;MLYCD;HK2;BPHL;ENPP1
regulation of fatty acid beta-oxidation	GO:0031998	4	17.4158	0.00731753	IRS2;ACACB;TYSND1;MLYCD
cellular lipid metabolic process	GO:0044255	25	2.32466	0.00731753	PRKAR2B;IRS2;EHHADH;PECR;DGKI;HADH;ACACB;SCD;ACSS2;ADIPOQ;ETFA;TYSND1;HACD2;ABHD5;CES1;ACAD11;MECR;ETFDH;KLB;MLYCD;HACL1;FAM126B;GPLD1;RBP4;AACS
lipid storage	GO:0019915	6	8.22413	0.00908946	CIDEA;ACVR1C;ACACB;STAT5B;ABHD5;ENPP1
cellular response to hormone stimulus	GO:0032870	19	2.68383	0.00915782	SIK2;PRKAR2B;SORBS1;PDE3B;IRS2;ESRRG;GRB14;LHCGR;ADCY5;STAT5B;INSR;ADIPOQ;TRARG1;CRY2;GPLD1;GCLM;PMEPA1;AACS;ENPP1
carbohydrate transport	GO:0008643	8	5.6394	0.00915782	SORBS1;IRS2;INSR;ADIPOQ;TRARG1;KLF15;HK2;ENPP1
cellular catabolic process	GO:0044248	44	1.75377	0.0106884	TRHDE;PFKFB1;CIDEA;MAOA;ADRA1A;IRS2;DAPK2;EHHADH;ALDH1L1;PECR;PGM1;BNIP3L;ADHFE1;HADH;ACACB;INSR;ADIPOQ;ETFA;BNIP3;TYSND1;DEPP1;CDO1;ABHD5;PFKFB3;LVRN;PXDN;ACAD11;MECR;NNT;GPT2;ETFDH;FAH;MAPT;MLYCD;HACL1;HK2;SMAD7;GPLD1;PYGB;CEBPA;ENPP1;C19orf12;USP33;TTC3
nucleotide biosynthetic process	GO:0009165	13	3.43651	0.0114488	PFKFB1;PGM1;ADCY5;PDHX;ACACB;INSR;SCD;ACSS2;HACD2;PFKFB3;MTHFD1;MLYCD;HK2
organic substance catabolic process	GO:1901575	41	1.79568	0.0115597	TRHDE;PFKFB1;PDE3B;CIDEA;MAOA;IRS2;EHHADH;ALDH1L1;PECR;PGM1;BNIP3L;ADHFE1;HADH;ACACB;INSR;ADIPOQ;PNPLA7;ETFA;BNIP3;TYSND1;CDO1;ABHD5;PFKFB3;LGALS12;CES1;LVRN;ACAD11;MECR;GPT2;ETFDH;FAH;MLYCD;HACL1;HK2;SMAD7;GPLD1;PYGB;CEBPA;ENPP1;USP33;TTC3
nucleoside phosphate biosynthetic process	GO:1901293	13	3.41214	0.0120547	PFKFB1;PGM1;ADCY5;PDHX;ACACB;INSR;SCD;ACSS2;HACD2;PFKFB3;MTHFD1;MLYCD;HK2
organelle outer membrane	GO:0031968	10	4.27845	0.0120547	MAOA;MARC2;BNIP3L;MARC1;ACACB;BNIP3;AIFM2;CYB5A;HK2;BPHL
response to toxic substance	GO:0009636	15	3.05856	0.0120796	GLYAT;MARC2;MARC1;NET1;RGS17;ADIPOQ;BNIP3;CDO1;CES1;PXDN;CRYAB;NNT;BPHL;RBP4;AACS
purine-containing compound metabolic process	GO:0072521	17	2.80243	0.0121227	PFKFB1;GLYAT;MOCS1;PGM1;ADCY5;PDHX;ACACB;INSR;SCD;ACSS2;HACD2;PFKFB3;MTHFD1;MLYCD;HK2;BPHL;ENPP1
response to organonitrogen compound	GO:0010243	23	2.33845	0.0121227	PFKFB1;SIK2;PRKAR2B;GNAI1;SORBS1;PDE3B;IRS2;ACVR1C;GRB14;LHCGR;ADCY5;HADH;STAT5B;INSR;RGS17;ADIPOQ;TRARG1;CDO1;KLF15;GPLD1;GCLM;AACS;ENPP1
cellular response to insulin stimulus	GO:0032869	10	4.25386	0.0121637	SIK2;SORBS1;PDE3B;IRS2;GRB14;INSR;ADIPOQ;TRARG1;GPLD1;ENPP1
regulation of mitochondrial membrane potential	GO:0051881	6	7.65695	0.0121637	BNIP3L;BNIP3;NNT;MAPT;HEBP2;GCLM
purine ribonucleotide metabolic process	GO:0009150	16	2.90976	0.0121917	PFKFB1;GLYAT;MOCS1;PGM1;ADCY5;PDHX;ACACB;INSR;SCD;ACSS2;HACD2;PFKFB3;MLYCD;HK2;BPHL;ENPP1
outer membrane	GO:0019867	10	4.22955	0.0124406	MAOA;MARC2;BNIP3L;MARC1;ACACB;BNIP3;AIFM2;CYB5A;HK2;BPHL
nucleoside bisphosphate biosynthetic process	GO:0033866	6	7.52717	0.0128184	PDHX;ACACB;SCD;ACSS2;HACD2;MLYCD
ribonucleoside bisphosphate biosynthetic process	GO:0034030	6	7.52717	0.0128184	PDHX;ACACB;SCD;ACSS2;HACD2;MLYCD
purine nucleoside bisphosphate biosynthetic process	GO:0034033	6	7.52717	0.0128184	PDHX;ACACB;SCD;ACSS2;HACD2;MLYCD
fatty acid biosynthetic process	GO:0006633	8	5.24015	0.0132066	PECR;ACACB;SCD;ACSS2;ADIPOQ;HACD2;MECR;MLYCD
sulfur compound biosynthetic process	GO:0044272	9	4.62607	0.0132066	PDHX;ACACB;SCD;ACSS2;HACD2;CDO1;MTHFD1;MLYCD;GCLM
homeostatic process	GO:0042592	34	1.91084	0.0138832	PRKAR2B;CIDEA;ADRA1A;IRS2;ESRRG;ADCY5;HADH;ACACB;STAT5B;INSR;SCD;ADIPOQ;BNIP3;C1QTNF1;ABHD5;NNT;KLF15;MTHFD1;ACO1;CRY2;HK2;SMAD7;GPLD1;BCL6;GCLM;SAA1;GTF2I;CEBPA;RBP4;SLC35G1;AACS;ENPP1;STEAP1;C19orf12
positive regulation of cofactor metabolic process	GO:0051194	4	14.0985	0.0142416	PFKFB1;INSR;PFKFB3;NNT
oxidoreductase activity, acting on the CH-NH group of donors	GO:0016645	4	14.0985	0.0142416	ALDH1L1;AIFM2;ETFDH;MTHFD1
nucleoside bisphosphate metabolic process	GO:0033865	8	5.10463	0.0150163	GLYAT;PDHX;ACACB;SCD;ACSS2;HACD2;MLYCD;ENPP1
ribonucleoside bisphosphate metabolic process	GO:0033875	8	5.10463	0.0150163	GLYAT;PDHX;ACACB;SCD;ACSS2;HACD2;MLYCD;ENPP1
purine nucleoside bisphosphate metabolic process	GO:0034032	8	5.10463	0.0150163	GLYAT;PDHX;ACACB;SCD;ACSS2;HACD2;MLYCD;ENPP1
lyase activity	GO:0016829	9	4.50104	0.0153508	EHHADH;MOCS1;ADCY5;HACD2;L3HYPDH;ACO1;MLYCD;HACL1;CRY2
negative regulation of pathway-restricted SMAD protein phosphorylation	GO:0060394	3	24.6724	0.0160226	SMAD6;SMAD7;PMEPA1
regulation of glycogen biosynthetic process	GO:0005979	4	13.4577	0.0160226	SORBS1;IRS2;INSR;ENPP1
regulation of glucan biosynthetic process	GO:0010962	4	13.4577	0.0160226	SORBS1;IRS2;INSR;ENPP1
acyl-CoA metabolic process	GO:0006637	7	5.82157	0.0160226	GLYAT;PDHX;ACACB;SCD;ACSS2;HACD2;MLYCD
thioester metabolic process	GO:0035383	7	5.82157	0.0160226	GLYAT;PDHX;ACACB;SCD;ACSS2;HACD2;MLYCD
ribonucleotide metabolic process	GO:0009259	16	2.7997	0.0160226	PFKFB1;GLYAT;MOCS1;PGM1;ADCY5;PDHX;ACACB;INSR;SCD;ACSS2;HACD2;PFKFB3;MLYCD;HK2;BPHL;ENPP1
protein targeting to peroxisome	GO:0006625	6	7.04925	0.0160226	EHHADH;PECR;TYSND1;MLYCD;HACL1;PEX19
protein localization to peroxisome	GO:0072662	6	7.04925	0.0160226	EHHADH;PECR;TYSND1;MLYCD;HACL1;PEX19
establishment of protein localization to peroxisome	GO:0072663	6	7.04925	0.0160226	EHHADH;PECR;TYSND1;MLYCD;HACL1;PEX19
peroxisomal transport	GO:0043574	6	6.93911	0.0173558	EHHADH;PECR;TYSND1;MLYCD;HACL1;PEX19
lipid localization	GO:0010876	12	3.35172	0.0201653	CIDEA;IRS2;ACVR1C;ACACB;STAT5B;ADIPOQ;C1QTNF1;ABHD5;CES1;RBP4;ENPP1;ABCA5
water-soluble vitamin metabolic process	GO:0006767	6	6.72883	0.0201848	PC;ALDH1L1;SLC19A3;MTHFD1;CYB5A;ENPP1
regulation of generation of precursor metabolites and energy	GO:0043467	7	5.57118	0.0201848	PFKFB1;SORBS1;IRS2;INSR;BNIP3;PFKFB3;ENPP1
pyruvate metabolic process	GO:0006090	7	5.51191	0.02141	PFKFB1;PC;PGM1;PDHX;INSR;PFKFB3;HK2
regulation of carbohydrate biosynthetic process	GO:0043255	6	6.6284	0.0215509	SORBS1;IRS2;LHCGR;INSR;ADIPOQ;ENPP1
regulation of catabolic process	GO:0009894	23	2.20517	0.0220827	PFKFB1;PDE3B;CIDEA;ADRA1A;IRS2;DAPK2;BNIP3L;ACACB;INSR;BNIP3;TYSND1;DEPP1;ABHD5;PFKFB3;LGALS12;NNT;MAPT;MLYCD;HK2;SMAD7;GPLD1;CEBPA;USP33
positive regulation of lipid metabolic process	GO:0045834	7	5.45389	0.0223742	CCDC3;SORBS1;IRS2;ADIPOQ;ABHD5;MLYCD;GPLD1
organophosphate biosynthetic process	GO:0090407	18	2.50906	0.0228726	PFKFB1;IRS2;MOCS1;PGM1;LHCGR;ADCY5;PDHX;ACACB;INSR;SCD;ACSS2;HACD2;ABHD5;PFKFB3;MTHFD1;KLB;MLYCD;HK2
ribose phosphate metabolic process	GO:0019693	16	2.69153	0.0229827	PFKFB1;GLYAT;MOCS1;PGM1;ADCY5;PDHX;ACACB;INSR;SCD;ACSS2;HACD2;PFKFB3;MLYCD;HK2;BPHL;ENPP1
whole membrane	GO:0098805	32	1.88129	0.0244168	PRKAR2B;GNAI1;SORBS1;MAOA;ADRA1A;MREG;PECR;MARC2;GRB14;BNIP3L;MARC1;ACACB;INSR;GPR135;TSPAN15;PNPLA7;BNIP3;ABCC6;AIFM2;MAPT;CYB5A;HK2;MME;GPLD1;BPHL;PMEPA1;PEX19;ENPP1;MMD;ABCA5;STEAP1;PPP2R1B
nucleotide metabolic process	GO:0009117	18	2.48565	0.0249163	PFKFB1;GLYAT;MOCS1;PGM1;ADCY5;PDHX;ACACB;INSR;SCD;ACSS2;HACD2;PFKFB3;NNT;MTHFD1;MLYCD;HK2;BPHL;ENPP1
negative regulation of cell communication	GO:0010648	27	2.02069	0.0249163	CCDC3;SIK2;PDE3B;CIDEA;ADRA1A;SMAD6;APCDD1;ACVR1C;RGS22;GRB14;DGKI;HADH;INSR;RGS17;ADIPOQ;CCDC125;NPY5R;TNIP1;PXDN;MAPT;CRY2;SMAD7;BCL6;GCLM;PMEPA1;TSKU;ENPP1
negative regulation of signaling	GO:0023057	27	2.01661	0.025552	CCDC3;SIK2;PDE3B;CIDEA;ADRA1A;SMAD6;APCDD1;ACVR1C;RGS22;GRB14;DGKI;HADH;INSR;RGS17;ADIPOQ;CCDC125;NPY5R;TNIP1;PXDN;MAPT;CRY2;SMAD7;BCL6;GCLM;PMEPA1;TSKU;ENPP1
fatty acid beta-oxidation using acyl-CoA dehydrogenase	GO:0033539	3	20.1865	0.0261719	ETFA;ACAD11;ETFDH
positive regulation of glycogen biosynthetic process	GO:0045725	3	20.1865	0.0261719	SORBS1;IRS2;INSR
response to oxygen-containing compound	GO:1901700	29	1.94782	0.0261719	PFKFB1;SIK2;PRKAR2B;GNAI1;SORBS1;PDE3B;IRS2;ACVR1C;GRB14;LHCGR;ADCY5;NET1;HADH;STAT5B;INSR;SCD;ADIPOQ;BNIP3;TRARG1;CDO1;CRYAB;KLF15;MAPT;HEBP2;GPLD1;GCLM;RBP4;AACS;ENPP1
regulation of cellular catabolic process	GO:0031329	21	2.26914	0.0261719	PFKFB1;CIDEA;ADRA1A;IRS2;DAPK2;BNIP3L;ACACB;INSR;BNIP3;TYSND1;DEPP1;ABHD5;PFKFB3;NNT;MAPT;MLYCD;HK2;SMAD7;GPLD1;CEBPA;USP33
nucleoside phosphate metabolic process	GO:0006753	18	2.46724	0.0261719	PFKFB1;GLYAT;MOCS1;PGM1;ADCY5;PDHX;ACACB;INSR;SCD;ACSS2;HACD2;PFKFB3;NNT;MTHFD1;MLYCD;HK2;BPHL;ENPP1
response to glucagon	GO:0033762	4	11.3873	0.0263925	PFKFB1;PRKAR2B;ADCY5;CDO1
regulation of glycogen metabolic process	GO:0070873	4	11.3873	0.0263925	SORBS1;IRS2;INSR;ENPP1
regulation of hormone secretion	GO:0046883	9	4.01298	0.0289243	IRS2;ACVR1C;ADCY5;HADH;ADIPOQ;C1QTNF1;GPLD1;RBP4;AACS
regulation of fatty acid oxidation	GO:0046320	4	10.9655	0.0300796	IRS2;ACACB;TYSND1;MLYCD
regulation of polysaccharide biosynthetic process	GO:0032885	4	10.9655	0.0300796	SORBS1;IRS2;INSR;ENPP1
regulation of secretion by cell	GO:1903530	16	2.59141	0.0316275	CIDEA;ADRA1A;IRS2;ACVR1C;MYOM1;CADM1;DGKI;ADCY5;HADH;ADIPOQ;C1QTNF1;NPY5R;GPLD1;SAA1;RBP4;AACS
fat cell differentiation	GO:0045444	9	3.94174	0.0321452	CCDC3;SMAD6;ADIPOQ;BNIP3;LGALS12;TMEM120B;CEBPA;AACS;ENPP1
peroxisome organization	GO:0007031	6	6.00139	0.0322124	EHHADH;PECR;TYSND1;MLYCD;HACL1;PEX19
cellular response to endogenous stimulus	GO:0071495	27	1.97477	0.0324378	SIK2;PRKAR2B;SORBS1;PDE3B;CIDEA;IRS2;SMAD6;ACVR1C;ESRRG;GRB14;LHCGR;ADCY5;STAT5B;INSR;ADIPOQ;TRARG1;BAG4;KLB;MAPT;CDKN2B;CRY2;SMAD7;GPLD1;GCLM;PMEPA1;AACS;ENPP1
positive regulation of glucose metabolic process	GO:0010907	4	10.5739	0.0336668	SORBS1;IRS2;INSR;GPLD1
regulation of cellular response to insulin stimulus	GO:1900076	5	7.25658	0.0395106	SIK2;SORBS1;GRB14;GPLD1;ENPP1
cellular glucose homeostasis	GO:0001678	7	4.84224	0.0397272	IRS2;ADCY5;KLF15;HK2;GPLD1;GCLM;AACS
positive regulation of glycogen metabolic process	GO:0070875	3	17.0809	0.0403147	SORBS1;IRS2;INSR
sequestering of triglyceride	GO:0030730	3	17.0809	0.0403147	CIDEA;ABHD5;ENPP1
cellular response to organonitrogen compound	GO:0071417	15	2.60624	0.0425457	SIK2;PRKAR2B;SORBS1;PDE3B;IRS2;GRB14;LHCGR;ADCY5;STAT5B;INSR;ADIPOQ;TRARG1;GPLD1;GCLM;ENPP1
regulation of polysaccharide metabolic process	GO:0032881	4	9.5506	0.0483615	SORBS1;IRS2;INSR;ENPP1
A Molecular function, biological process, and cellular component.
B Gene ontology (GO) identification number.
C Number of genes from the query gene set which overlap with the functional pathway gene set.
D Ratio of the observed number of overlapping genes from the query set in the pathway relative to the expected number based on the background of cell-type expressed genes.
E FDR adjusted p-value.
F Genes from the query set that overlap with the pathway gene set.
