## Supplementary Table 6 for "Integration of single cell omics with biobank data discovers *trans* effects of *SREBF1* abdominal obesity risk variants on adipocyte expression of more than 100 genes"

### Sheet: Sheet1
Supplementary Table 6. Significant (FDR<0.05) functional enrichments from WebGestalt for the adipocyte MGSBT gene set.
DescriptionA	IDB	OverlapC	Enrichment ratioD	FDRE	Overlapping genesF
monocarboxylic acid metabolic process	GO:0032787	16	4.08451	0.0175133	NIT2;CSPG4;EPHX2;PTGR2;ALDH4A1;AKR1C2;ACADS;DCXR;GPAM;ALDH3A2;DSEL;PCK1;ACOX1;GSTM2;LPIN3;DGAT2
carboxylic acid metabolic process	GO:0019752	21	3.0777	0.0175133	NAT8L;NIT2;ATF4;CSPG4;EPHX2;CSAD;PTGR2;ALDH4A1;AKR1C2;MRI1;ACADS;DCXR;GPAM;ALDH3A2;DSEL;MPST;PCK1;ACOX1;GSTM2;LPIN3;DGAT2
oxidoreductase activity, acting on the CH-CH group of donors	GO:0016627	6	12.1968	0.0175133	TM7SF2;PTGR2;AKR1C2;ACADS;ACOX1;RETSAT
triglyceride biosynthetic process	GO:0019432	5	17.1517	0.0175133	GPAM;THRSP;PCK1;LPIN3;DGAT2
small molecule metabolic process	GO:0044281	31	2.23141	0.0175133	NAT8L;NIT2;ATF4;MAN2C1;TM7SF2;CSPG4;EPHX2;CSAD;PTGR2;ATP1A2;TKT;PPP1R3E;ALDH4A1;AKR1C2;NDUFV3;MRI1;ACADS;DCXR;GPAM;ALDH3A2;DSEL;PDXK;MPST;NUDT12;ADCY6;PCK1;ACOX1;GSTM2;LPIN3;RETSAT;DGAT2
oxoacid metabolic process	GO:0043436	21	2.83542	0.0175133	NAT8L;NIT2;ATF4;CSPG4;EPHX2;CSAD;PTGR2;ALDH4A1;AKR1C2;MRI1;ACADS;DCXR;GPAM;ALDH3A2;DSEL;MPST;PCK1;ACOX1;GSTM2;LPIN3;DGAT2
neutral lipid biosynthetic process	GO:0046460	5	16.1428	0.0175133	GPAM;THRSP;PCK1;LPIN3;DGAT2
acylglycerol biosynthetic process	GO:0046463	5	16.1428	0.0175133	GPAM;THRSP;PCK1;LPIN3;DGAT2
organic acid metabolic process	GO:0006082	21	2.80097	0.0180666	NAT8L;NIT2;ATF4;CSPG4;EPHX2;CSAD;PTGR2;ALDH4A1;AKR1C2;MRI1;ACADS;DCXR;GPAM;ALDH3A2;DSEL;MPST;PCK1;ACOX1;GSTM2;LPIN3;DGAT2
A Molecular function, biological process, and cellular component.
B Gene ontology (GO) identification number.
C Number of genes from the query gene set which overlap with the functional pathway gene set.
D Ratio of the observed number of overlapping genes from the query set in the pathway relative to the expected number based on the background of cell-type expressed genes.
E FDR adjusted p-value.
F Genes from the query set that overlap with the pathway gene set.
