## Supplementary Table 8 for "Integration of single cell omics with biobank data discovers *trans* effects of *SREBF1* abdominal obesity risk variants on adipocyte expression of more than 100 genes"

### Sheet: Sheet1
Supplementary Table 8. Significant (FDR<0.05) functional enrichments from WebGestalt for the ASPC MGSV gene set.
DescriptionA	IDB	OverlapC	Enrichment ratioD	FDRE	Overlapping genesF
cell motility	GO:0048870	37	3.87997	9.28647e-10	LAMA2;OPHN1;LPAR1;DLC1;UNC5C;PTN;ENPEP;SFRP1;FGF10;DCLK1;VEGFC;DDR2;BMPER;NOX4;SFRP2;AGTR1;CYP7B1;IL33;PDGFRA;NAV1;PIK3R1;ADCY3;SPRY2;PAK3;CHL1;FGF7;NEXN;PLAT;SPOCK1;SMURF2;SDC2;FBLN1;JAM3;ITGA11;IGFBP3;VEGFD;MYOC
localization of cell	GO:0051674	37	3.87997	9.28647e-10	LAMA2;OPHN1;LPAR1;DLC1;UNC5C;PTN;ENPEP;SFRP1;FGF10;DCLK1;VEGFC;DDR2;BMPER;NOX4;SFRP2;AGTR1;CYP7B1;IL33;PDGFRA;NAV1;PIK3R1;ADCY3;SPRY2;PAK3;CHL1;FGF7;NEXN;PLAT;SPOCK1;SMURF2;SDC2;FBLN1;JAM3;ITGA11;IGFBP3;VEGFD;MYOC
cell migration	GO:0016477	35	4.04098	1.07211e-09	LAMA2;OPHN1;LPAR1;DLC1;UNC5C;PTN;ENPEP;SFRP1;FGF10;DCLK1;VEGFC;DDR2;BMPER;NOX4;SFRP2;AGTR1;CYP7B1;IL33;PDGFRA;NAV1;PIK3R1;SPRY2;PAK3;CHL1;FGF7;NEXN;PLAT;SPOCK1;SMURF2;SDC2;JAM3;ITGA11;IGFBP3;VEGFD;MYOC
locomotion	GO:0040011	39	3.56882	1.17529e-09	LAMA2;OPHN1;LPAR1;DLC1;UNC5C;ROBO2;PTN;ENPEP;SFRP1;FGF10;DCLK1;DOK6;VEGFC;DDR2;BMPER;NOX4;SFRP2;AGTR1;CYP7B1;IL33;PDGFRA;NAV1;PIK3R1;ADCY3;SPRY2;PAK3;CHL1;FGF7;NEXN;PLAT;SPOCK1;SMURF2;SDC2;FBLN1;JAM3;ITGA11;IGFBP3;VEGFD;MYOC
movement of cell or subcellular component	GO:0006928	40	3.19117	1.52652e-08	CACNA1C;LAMA2;OPHN1;LPAR1;DLC1;UNC5C;ROBO2;PTN;ENPEP;SFRP1;FGF10;DCLK1;DOK6;VEGFC;DDR2;BMPER;NOX4;SFRP2;AGTR1;CYP7B1;IL33;PDGFRA;NAV1;PIK3R1;ADCY3;SPRY2;PAK3;CHL1;FGF7;NEXN;PLAT;SPOCK1;SMURF2;SDC2;FBLN1;JAM3;ITGA11;IGFBP3;VEGFD;MYOC
collagen-containing extracellular matrix	GO:0062023	17	7.05428	4.47643e-07	LAMA2;PTN;SFRP1;FGF10;SFRP2;FBLN5;VIT;ASPN;PLAT;COL5A2;COL12A1;SDC2;FBLN1;DPT;COL14A1;MYOC;CLEC3B
animal organ morphogenesis	GO:0009887	26	4.20725	4.47643e-07	SDK1;DLC1;ROBO2;SOBP;RSPO3;PTN;SFRP1;FGF10;ADAMTS16;VEGFC;SFRP2;TMEM176B;CYP7B1;PDGFRA;VIT;SPRY2;FGF7;ASPN;COL5A2;SMURF2;COL12A1;ACTA2;RAB23;TULP3;NDST1;COL14A1
regulation of locomotion	GO:0040012	26	4.16438	4.88671e-07	LAMA2;LPAR1;DLC1;UNC5C;ROBO2;PTN;SFRP1;FGF10;VEGFC;DDR2;BMPER;NOX4;SFRP2;IL33;PDGFRA;PIK3R1;SPRY2;PAK3;FGF7;NEXN;SMURF2;FBLN1;JAM3;IGFBP3;VEGFD;MYOC
regulation of cell motility	GO:2000145	25	4.3059	4.99728e-07	LAMA2;LPAR1;DLC1;UNC5C;PTN;SFRP1;FGF10;VEGFC;DDR2;BMPER;NOX4;SFRP2;IL33;PDGFRA;PIK3R1;SPRY2;PAK3;FGF7;NEXN;SMURF2;FBLN1;JAM3;IGFBP3;VEGFD;MYOC
regulation of cellular component movement	GO:0051270	26	4.11717	4.99728e-07	CACNA1C;LAMA2;LPAR1;DLC1;UNC5C;PTN;SFRP1;FGF10;VEGFC;DDR2;BMPER;NOX4;SFRP2;IL33;PDGFRA;PIK3R1;SPRY2;PAK3;FGF7;NEXN;SMURF2;FBLN1;JAM3;IGFBP3;VEGFD;MYOC
regulation of cell migration	GO:0030334	24	4.39879	6.48556e-07	LAMA2;LPAR1;DLC1;UNC5C;PTN;SFRP1;FGF10;VEGFC;DDR2;BMPER;NOX4;SFRP2;IL33;PDGFRA;PIK3R1;SPRY2;PAK3;FGF7;NEXN;SMURF2;JAM3;IGFBP3;VEGFD;MYOC
neurogenesis	GO:0022008	31	3.11566	5.75295e-06	NEGR1;UST;LAMA2;SDK1;OPHN1;LPAR1;UNC5C;ROBO2;PTN;SFRP1;FGF10;DCLK1;DOK6;VEGFC;SFRP2;ASPA;IL33;PRDM6;NAV1;PIK3R1;PAK3;CHL1;NEXN;SPOCK1;SDC2;EFHD1;TULP3;JAM3;RGMA;VEGFD;MYOC
extracellular matrix	GO:0031012	17	5.50888	9.10013e-06	LAMA2;PTN;SFRP1;FGF10;SFRP2;FBLN5;VIT;ASPN;PLAT;COL5A2;COL12A1;SDC2;FBLN1;DPT;COL14A1;MYOC;CLEC3B
neuron projection development	GO:0031175	23	3.66985	3.72243e-05	NEGR1;UST;LAMA2;SDK1;OPHN1;LPAR1;UNC5C;ROBO2;PTN;SFRP1;DCLK1;DOK6;SFRP2;PIK3R1;PAK3;CHL1;NEXN;SPOCK1;SDC2;EFHD1;JAM3;RGMA;MYOC
tissue morphogenesis	GO:0048729	18	4.49936	5.25142e-05	OPHN1;DLC1;ROBO2;RSPO3;SFRP1;FGF10;ADAMTS16;VEGFC;SFRP2;CYP7B1;VIT;SPRY2;FGF7;SMURF2;COL12A1;ACTA2;TULP3;COL14A1
generation of neurons	GO:0048699	28	3.00897	5.25142e-05	NEGR1;UST;LAMA2;SDK1;OPHN1;LPAR1;UNC5C;ROBO2;PTN;SFRP1;DCLK1;DOK6;VEGFC;SFRP2;ASPA;NAV1;PIK3R1;PAK3;CHL1;NEXN;SPOCK1;SDC2;EFHD1;TULP3;JAM3;RGMA;VEGFD;MYOC
cell adhesion	GO:0007155	27	3.09742	5.25142e-05	NEGR1;LAMA2;SDK1;DLC1;ROBO2;PTN;SFRP1;DDR2;SFRP2;FBLN5;CYTH3;NUAK1;PDGFRA;VIT;PIK3R1;PAK3;CHL1;NEXN;SPOCK1;COL12A1;FBLN1;SRPX;JAM3;ITGA11;DPT;COL14A1;MYOC
regulation of developmental process	GO:0050793	38	2.40696	5.25142e-05	NEGR1;UST;LAMA2;SDK1;LPAR1;DLC1;ROBO2;RSPO3;PTN;SFRP1;FGF10;VEGFC;DDR2;BMPER;SFRP2;TMEM176B;ASPA;AGTR1;NUAK1;PDGFRA;PRDM6;PIK3R1;SPRY2;PAK3;FGF7;ASPN;TMEM176A;COL5A2;SPOCK1;SOX13;SMURF2;SDC2;FBLN1;TULP3;RGMA;IGFBP3;VEGFD;MYOC
cell development	GO:0048468	34	2.59714	5.25142e-05	NEGR1;UST;LAMA2;SDK1;OPHN1;LPAR1;UNC5C;ROBO2;PTN;SFRP1;DCLK1;DOK6;VEGFC;FHOD3;SFRP2;TMOD2;ASPA;PDGFRA;DZIP1;VIT;PIK3R1;PAK3;CHL1;NEXN;SPOCK1;COL12A1;ACTA2;SDC2;FBLN1;EFHD1;JAM3;RGMA;COL14A1;MYOC
biological adhesion	GO:0022610	27	3.07776	5.49675e-05	NEGR1;LAMA2;SDK1;DLC1;ROBO2;PTN;SFRP1;DDR2;SFRP2;FBLN5;CYTH3;NUAK1;PDGFRA;VIT;PIK3R1;PAK3;CHL1;NEXN;SPOCK1;COL12A1;FBLN1;SRPX;JAM3;ITGA11;DPT;COL14A1;MYOC
cellular component morphogenesis	GO:0032989	24	3.36407	5.95936e-05	UST;LAMA2;OPHN1;LPAR1;DLC1;UNC5C;ROBO2;PTN;DCLK1;DOK6;FHOD3;NOX4;TMOD2;PDGFRA;VIT;PIK3R1;PAK3;CHL1;NEXN;COL12A1;SDC2;FBLN1;COL14A1;MYOC
nervous system development	GO:0007399	36	2.46802	5.95936e-05	NEGR1;UST;LAMA2;SDK1;FGF14;OPHN1;LPAR1;DLC1;UNC5C;ROBO2;PTN;SFRP1;FGF10;DCLK1;DOK6;VEGFC;SFRP2;TMOD2;ASPA;IL33;PRDM6;NAV1;VIT;PIK3R1;PAK3;CHL1;NEXN;SPOCK1;SDC2;EFHD1;TULP3;NDST1;JAM3;RGMA;VEGFD;MYOC
chemotaxis	GO:0006935	17	4.65675	5.95936e-05	LAMA2;OPHN1;LPAR1;UNC5C;ROBO2;FGF10;DOK6;VEGFC;AGTR1;CYP7B1;PDGFRA;PIK3R1;CHL1;FGF7;NEXN;JAM3;VEGFD
taxis	GO:0042330	17	4.63654	6.07743e-05	LAMA2;OPHN1;LPAR1;UNC5C;ROBO2;FGF10;DOK6;VEGFC;AGTR1;CYP7B1;PDGFRA;PIK3R1;CHL1;FGF7;NEXN;JAM3;VEGFD
enzyme linked receptor protein signaling pathway	GO:0007167	23	3.43857	6.78857e-05	PTN;SFRP1;FGF10;VEGFC;DDR2;BMPER;SFRP2;PDGFRA;PIK3R1;SPRY2;PAK3;FGF7;ASPN;PLAT;SMURF2;BDKRB2;ANGPTL1;SDC2;NDST1;RGMA;IGFBP3;VEGFD;MYOC
anatomical structure formation involved in morphogenesis	GO:0048646	23	3.38227	8.77197e-05	SDK1;OPHN1;DLC1;ROBO2;RSPO3;PTN;ENPEP;SFRP1;FGF10;VEGFC;FHOD3;BMPER;SFRP2;TMOD2;LEPR;AGTR1;PDGFRA;SPRY2;COL5A2;COL12A1;TULP3;JAM3;VEGFD
extracellular structure organization	GO:0043062	14	5.44969	0.000111044	LAMA2;DDR2;SFRP2;FBLN5;AGTR1;PDGFRA;VIT;COL5A2;COL12A1;FBLN1;JAM3;ITGA11;DPT;COL14A1
neuron development	GO:0048666	23	3.29742	0.000127947	NEGR1;UST;LAMA2;SDK1;OPHN1;LPAR1;UNC5C;ROBO2;PTN;SFRP1;DCLK1;DOK6;SFRP2;PIK3R1;PAK3;CHL1;NEXN;SPOCK1;SDC2;EFHD1;JAM3;RGMA;MYOC
extracellular matrix organization	GO:0030198	13	5.81679	0.000135925	LAMA2;DDR2;SFRP2;FBLN5;PDGFRA;VIT;COL5A2;COL12A1;FBLN1;JAM3;ITGA11;DPT;COL14A1
regulation of anatomical structure morphogenesis	GO:0022603	22	3.29691	0.000226678	UST;LPAR1;DLC1;ROBO2;RSPO3;PTN;SFRP1;FGF10;VEGFC;BMPER;SFRP2;AGTR1;SPRY2;PAK3;FGF7;ASPN;COL5A2;SMURF2;SDC2;FBLN1;VEGFD;MYOC
neuron differentiation	GO:0030182	25	2.96818	0.000232904	NEGR1;UST;LAMA2;SDK1;OPHN1;LPAR1;UNC5C;ROBO2;PTN;SFRP1;DCLK1;DOK6;SFRP2;PIK3R1;PAK3;CHL1;NEXN;SPOCK1;SDC2;EFHD1;TULP3;JAM3;RGMA;VEGFD;MYOC
regulation of multicellular organismal development	GO:2000026	31	2.50334	0.000315911	NEGR1;UST;LAMA2;SDK1;LPAR1;ROBO2;RSPO3;PTN;SFRP1;FGF10;VEGFC;DDR2;BMPER;SFRP2;TMEM176B;ASPA;AGTR1;PIK3R1;SPRY2;PAK3;FGF7;ASPN;TMEM176A;COL5A2;SPOCK1;SOX13;SMURF2;SDC2;TULP3;RGMA;VEGFD
tissue development	GO:0009888	29	2.60074	0.000354616	EBF2;OPHN1;DLC1;KAZN;ROBO2;RSPO3;PTN;SFRP1;FGF10;ADAMTS16;VEGFC;FHOD3;DDR2;BMPER;NOX4;SFRP2;CYP7B1;PDGFRA;VIT;SPRY2;FGF7;ASPN;COL5A2;SMURF2;COL12A1;ACTA2;TULP3;COL14A1;CLEC3B
supramolecular fiber organization	GO:0097435	17	3.92192	0.000446693	LPAR1;DLC1;SFRP1;FHOD3;DDR2;NOX4;SFRP2;TMOD2;FBLN5;PDGFRA;PIK3R1;PAK3;COL5A2;COL12A1;DPT;COL14A1;MYOC
collagen fibril organization	GO:0030199	6	16.3998	0.000512665	DDR2;SFRP2;COL5A2;COL12A1;DPT;COL14A1
blood vessel development	GO:0001568	17	3.85821	0.000525438	ROBO2;RSPO3;PTN;ENPEP;SFRP1;FGF10;VEGFC;BMPER;SFRP2;LEPR;AGTR1;PDGFRA;SPRY2;ACTA2;NDST1;JAM3;VEGFD
cell morphogenesis	GO:0000902	21	3.21214	0.000525438	UST;LAMA2;OPHN1;LPAR1;DLC1;UNC5C;ROBO2;PTN;DCLK1;DOK6;NOX4;VIT;PIK3R1;PAK3;CHL1;NEXN;COL12A1;SDC2;FBLN1;COL14A1;MYOC
cell projection organization	GO:0030030	27	2.64596	0.000573725	NEGR1;UST;LAMA2;SDK1;OPHN1;LPAR1;UNC5C;ROBO2;PTN;SFRP1;DCLK1;DOK6;ADAMTS16;SFRP2;DZIP1;PIK3R1;SPRY2;PAK3;CHL1;NEXN;SPOCK1;SDC2;EFHD1;RAB23;JAM3;RGMA;MYOC
regulation of cell differentiation	GO:0045595	28	2.57912	0.000573725	NEGR1;UST;SDK1;LPAR1;ROBO2;PTN;SFRP1;FGF10;VEGFC;DDR2;SFRP2;TMEM176B;ASPA;AGTR1;PDGFRA;PRDM6;PIK3R1;SPRY2;PAK3;TMEM176A;COL5A2;SPOCK1;SOX13;SDC2;FBLN1;RGMA;IGFBP3;MYOC
vasculature development	GO:0001944	17	3.67891	0.000903857	ROBO2;RSPO3;PTN;ENPEP;SFRP1;FGF10;VEGFC;BMPER;SFRP2;LEPR;AGTR1;PDGFRA;SPRY2;ACTA2;NDST1;JAM3;VEGFD
cardiovascular system development	GO:0072358	17	3.62894	0.00103595	ROBO2;RSPO3;PTN;ENPEP;SFRP1;FGF10;VEGFC;BMPER;SFRP2;LEPR;AGTR1;PDGFRA;SPRY2;ACTA2;NDST1;JAM3;VEGFD
circulatory system development	GO:0072359	21	3.05246	0.00103595	CACNA1C;DLC1;ROBO2;RSPO3;PTN;ENPEP;SFRP1;FGF10;VEGFC;FHOD3;BMPER;NOX4;SFRP2;LEPR;AGTR1;PDGFRA;SPRY2;ACTA2;NDST1;JAM3;VEGFD
plasma membrane bounded cell projection organization	GO:0120036	26	2.60689	0.00109503	NEGR1;UST;LAMA2;SDK1;OPHN1;LPAR1;UNC5C;ROBO2;PTN;SFRP1;DCLK1;DOK6;ADAMTS16;SFRP2;DZIP1;PIK3R1;PAK3;CHL1;NEXN;SPOCK1;SDC2;EFHD1;RAB23;JAM3;RGMA;MYOC
angiogenesis	GO:0001525	14	4.30379	0.00111857	RSPO3;PTN;ENPEP;SFRP1;FGF10;VEGFC;BMPER;SFRP2;LEPR;AGTR1;PDGFRA;SPRY2;JAM3;VEGFD
lung growth	GO:0060437	3	75.4393	0.00120714	FGF10;SPRY2;FGF7
actomyosin structure organization	GO:0031032	9	7.07243	0.00123597	LPAR1;DLC1;SFRP1;FHOD3;NOX4;TMOD2;PDGFRA;PIK3R1;MYOC
cell morphogenesis involved in differentiation	GO:0000904	17	3.55058	0.00123597	UST;LAMA2;OPHN1;UNC5C;ROBO2;DCLK1;DOK6;VIT;PIK3R1;PAK3;CHL1;NEXN;COL12A1;SDC2;FBLN1;COL14A1;MYOC
signaling receptor binding	GO:0005102	24	2.68229	0.00154543	LAMA2;FGF14;OPHN1;RSPO3;PTN;SFRP1;FGF10;VEGFC;SFRP2;FBLN5;SYTL4;AGTR1;IL33;PDGFRA;PIK3R1;FGF7;PLAT;SMURF2;BDKRB2;ANGPTL1;JAM3;RGMA;VEGFD;MYOC
bone growth	GO:0098868	5	17.4628	0.00204805	DDR2;LEPR;VIT;COL12A1;COL14A1
cellular response to growth factor stimulus	GO:0071363	16	3.57956	0.00204805	PTN;SFRP1;FGF10;VEGFC;BMPER;NOX4;SFRP2;PDGFRA;SPRY2;FGF7;ASPN;SMURF2;NDST1;RGMA;VEGFD;CLEC3B
regulation of actin filament-based process	GO:0032970	12	4.68567	0.00209191	CACNA1C;LPAR1;DLC1;SFRP1;FHOD3;NOX4;TMOD2;PDGFRA;PIK3R1;PAK3;JAM3;MYOC
extracellular matrix structural constituent	GO:0005201	8	7.5064	0.00243747	LAMA2;FBLN5;ASPN;COL5A2;COL12A1;FBLN1;DPT;COL14A1
transmembrane receptor protein tyrosine kinase signaling pathway	GO:0007169	16	3.46847	0.00286123	FGF10;VEGFC;DDR2;PDGFRA;PIK3R1;SPRY2;PAK3;FGF7;PLAT;BDKRB2;ANGPTL1;SDC2;NDST1;IGFBP3;VEGFD;MYOC
regulation of animal organ morphogenesis	GO:2000027	9	6.25187	0.00287504	ROBO2;RSPO3;PTN;SFRP1;FGF10;SFRP2;FGF7;ASPN;SMURF2
response to growth factor	GO:0070848	16	3.44472	0.00300197	PTN;SFRP1;FGF10;VEGFC;BMPER;NOX4;SFRP2;PDGFRA;SPRY2;FGF7;ASPN;SMURF2;NDST1;RGMA;VEGFD;CLEC3B
regulation of actin cytoskeleton organization	GO:0032956	11	4.78565	0.00375964	LPAR1;DLC1;SFRP1;FHOD3;NOX4;TMOD2;PDGFRA;PIK3R1;PAK3;JAM3;MYOC
organ growth	GO:0035265	8	6.98512	0.00375964	FGF10;DDR2;LEPR;VIT;SPRY2;FGF7;COL12A1;COL14A1
embryonic morphogenesis	GO:0048598	14	3.76927	0.00380858	CACNA1C;DLC1;SOBP;RSPO3;SFRP1;FGF10;VEGFC;SFRP2;PDGFRA;SPRY2;COL5A2;COL12A1;TULP3;NDST1
morphogenesis of an epithelium	GO:0002009	13	4.02591	0.00381546	OPHN1;DLC1;RSPO3;SFRP1;FGF10;ADAMTS16;VEGFC;SFRP2;CYP7B1;SPRY2;FGF7;SMURF2;TULP3
positive regulation of epithelial cell proliferation	GO:0050679	8	6.88943	0.00394719	PTN;SFRP1;FGF10;VEGFC;AGTR1;CYP7B1;FGF7;VEGFD
axon development	GO:0061564	13	3.96728	0.00430408	UST;LAMA2;OPHN1;UNC5C;ROBO2;DCLK1;DOK6;PIK3R1;PAK3;CHL1;NEXN;JAM3;RGMA
positive regulation of cell migration	GO:0030335	13	3.95767	0.00434342	LPAR1;FGF10;VEGFC;DDR2;NOX4;PDGFRA;PIK3R1;SPRY2;PAK3;FGF7;SMURF2;VEGFD;MYOC
regulation of stress fiber assembly	GO:0051492	6	10.3341	0.00434902	LPAR1;DLC1;SFRP1;NOX4;PIK3R1;MYOC
chemoattractant activity	GO:0042056	4	22.8604	0.00435384	FGF10;VEGFC;FGF7;VEGFD
tube morphogenesis	GO:0035239	17	3.13409	0.00444435	DLC1;RSPO3;PTN;ENPEP;SFRP1;FGF10;ADAMTS16;VEGFC;BMPER;SFRP2;LEPR;AGTR1;PDGFRA;SPRY2;TULP3;JAM3;VEGFD
tube development	GO:0035295	19	2.88516	0.00444435	DLC1;ROBO2;RSPO3;PTN;ENPEP;SFRP1;FGF10;ADAMTS16;VEGFC;BMPER;SFRP2;LEPR;AGTR1;PDGFRA;SPRY2;FGF7;TULP3;JAM3;VEGFD
cell-substrate adhesion	GO:0031589	11	4.61018	0.00444435	DLC1;PTN;SFRP1;FBLN5;VIT;PIK3R1;SPOCK1;FBLN1;JAM3;ITGA11;MYOC
extracellular matrix component	GO:0044420	5	13.9702	0.00455117	FBLN5;COL5A2;COL12A1;FBLN1;COL14A1
blood vessel morphogenesis	GO:0048514	14	3.63688	0.00475258	RSPO3;PTN;ENPEP;SFRP1;FGF10;VEGFC;BMPER;SFRP2;LEPR;AGTR1;PDGFRA;SPRY2;JAM3;VEGFD
epithelial cell proliferation	GO:0050673	11	4.54952	0.00480427	PTN;SFRP1;FGF10;VEGFC;BMPER;SFRP2;AGTR1;CYP7B1;FGF7;IGFBP3;VEGFD
skeletal system morphogenesis	GO:0048705	9	5.65795	0.00483027	SFRP1;SFRP2;PDGFRA;VIT;COL12A1;RAB23;TULP3;NDST1;COL14A1
positive regulation of cell motility	GO:2000147	13	3.81006	0.00555374	LPAR1;FGF10;VEGFC;DDR2;NOX4;PDGFRA;PIK3R1;SPRY2;PAK3;FGF7;SMURF2;VEGFD;MYOC
positive regulation of protein kinase B signaling	GO:0051897	7	7.52244	0.00618751	FGF10;NOX4;PDGFRA;PIK3R1;SPRY2;FGF7;MYOC
fibronectin binding	GO:0001968	4	20.1171	0.00639304	SFRP2;FBLN1;IGFBP3;MYOC
regulation of actomyosin structure organization	GO:0110020	6	9.31349	0.00661501	LPAR1;DLC1;SFRP1;NOX4;PIK3R1;MYOC
positive regulation of cellular component movement	GO:0051272	13	3.71481	0.00682985	LPAR1;FGF10;VEGFC;DDR2;NOX4;PDGFRA;PIK3R1;SPRY2;PAK3;FGF7;SMURF2;VEGFD;MYOC
central nervous system neuron differentiation	GO:0021953	7	7.33437	0.00690007	OPHN1;ROBO2;SFRP1;DCLK1;SFRP2;SPOCK1;TULP3
negative regulation of developmental process	GO:0051093	17	2.9811	0.00708536	LPAR1;ROBO2;PTN;SFRP1;FGF10;SFRP2;TMEM176B;PRDM6;PIK3R1;SPRY2;ASPN;TMEM176A;COL5A2;SPOCK1;FBLN1;TULP3;RGMA
regulation of actin filament bundle assembly	GO:0032231	6	9.08907	0.00715215	LPAR1;DLC1;SFRP1;NOX4;PIK3R1;MYOC
regulation of cell projection organization	GO:0031344	15	3.2686	0.00715215	NEGR1;UST;SDK1;LPAR1;ROBO2;PTN;SFRP1;ADAMTS16;SFRP2;DZIP1;SPRY2;PAK3;SPOCK1;SDC2;RGMA
signal transduction by protein phosphorylation	GO:0023014	17	2.96868	0.00718728	LPAR1;SFRP1;FGF10;DDR2;BMPER;NOX4;SFRP2;PDGFRA;IL17RD;CAB39L;SPRY2;PAK3;FGF7;FBLN1;NDST1;IGFBP3;MYOC
induction of positive chemotaxis	GO:0050930	3	37.7196	0.00772161	FGF10;VEGFC;VEGFD
axis elongation	GO:0003401	4	18.627	0.00781131	SFRP1;FGF10;SFRP2;SPRY2
positive regulation of locomotion	GO:0040017	13	3.61619	0.00813606	LPAR1;FGF10;VEGFC;DDR2;NOX4;PDGFRA;PIK3R1;SPRY2;PAK3;FGF7;SMURF2;VEGFD;MYOC
contractile actin filament bundle assembly	GO:0030038	6	8.67118	0.0086364	LPAR1;DLC1;SFRP1;NOX4;PIK3R1;MYOC
stress fiber assembly	GO:0043149	6	8.67118	0.0086364	LPAR1;DLC1;SFRP1;NOX4;PIK3R1;MYOC
regulation of actin filament organization	GO:0110053	9	5.05174	0.00951824	LPAR1;DLC1;SFRP1;FHOD3;NOX4;TMOD2;PIK3R1;PAK3;MYOC
urogenital system development	GO:0001655	10	4.50653	0.00967082	ROBO2;ENPEP;SFRP1;FGF10;ADAMTS16;BMPER;AGTR1;CYP7B1;PDGFRA;ACTA2
negative regulation of cell-substrate adhesion	GO:0010812	5	11.2261	0.0101419	DLC1;PIK3R1;SPOCK1;FBLN1;MYOC
regulation of cell-substrate adhesion	GO:0010810	8	5.5881	0.0116654	DLC1;PTN;SFRP1;VIT;PIK3R1;SPOCK1;FBLN1;MYOC
collagen binding	GO:0005518	5	10.839	0.0117492	DDR2;ASPN;SPOCK1;ITGA11;COL14A1
actin filament-based process	GO:0030029	15	3.08167	0.0120623	CACNA1C;OPHN1;LPAR1;DLC1;SFRP1;FGF10;FHOD3;NOX4;TMOD2;PDGFRA;PIK3R1;PAK3;FGF7;JAM3;MYOC
regulation of neuron projection development	GO:0010975	12	3.67101	0.0124468	NEGR1;UST;SDK1;LPAR1;ROBO2;PTN;SFRP1;SFRP2;PAK3;SPOCK1;SDC2;RGMA
epithelium development	GO:0060429	18	2.68786	0.0129903	OPHN1;DLC1;KAZN;ROBO2;RSPO3;PTN;SFRP1;FGF10;ADAMTS16;VEGFC;BMPER;SFRP2;CYP7B1;SPRY2;FGF7;SMURF2;ACTA2;TULP3
kidney development	GO:0001822	9	4.79487	0.0129903	ROBO2;ENPEP;SFRP1;FGF10;ADAMTS16;BMPER;AGTR1;PDGFRA;ACTA2
actin cytoskeleton organization	GO:0030036	14	3.20628	0.0132625	OPHN1;LPAR1;DLC1;SFRP1;FGF10;FHOD3;NOX4;TMOD2;PDGFRA;PIK3R1;PAK3;FGF7;JAM3;MYOC
vascular endothelial growth factor signaling pathway	GO:0038084	4	15.7165	0.0132823	VEGFC;PDGFRA;SPRY2;VEGFD
MAPK cascade	GO:0000165	16	2.8334	0.0173378	LPAR1;SFRP1;FGF10;DDR2;BMPER;NOX4;SFRP2;PDGFRA;IL17RD;SPRY2;PAK3;FGF7;FBLN1;NDST1;IGFBP3;MYOC
cellular response to endogenous stimulus	GO:0071495	21	2.38086	0.0174956	ROBO2;PTN;SFRP1;FGF10;BMPER;NOX4;SFRP2;LEPR;AGTR1;CYP7B1;PDGFRA;PIK3R1;ADCY3;SPRY2;FGF7;ASPN;COL5A2;SMURF2;NDST1;RGMA;CLEC3B
endochondral bone growth	GO:0003416	4	14.3694	0.0183045	DDR2;VIT;COL12A1;COL14A1
renal system development	GO:0072001	9	4.54454	0.0183045	ROBO2;ENPEP;SFRP1;FGF10;ADAMTS16;BMPER;AGTR1;PDGFRA;ACTA2
regulation of Wnt signaling pathway, planar cell polarity pathway	GO:2000095	3	26.9426	0.0183045	RSPO3;SFRP1;SFRP2
regulation of plasma membrane bounded cell projection organization	GO:0120035	14	3.08816	0.0183045	NEGR1;UST;SDK1;LPAR1;ROBO2;PTN;SFRP1;ADAMTS16;SFRP2;DZIP1;PAK3;SPOCK1;SDC2;RGMA
behavior	GO:0007610	12	3.47646	0.0185283	NEGR1;SDK1;SOBP;PTN;GRID1;KCND2;TMOD2;LEPR;PTGDS;ADCY3;CHL1;COMT
growth factor activity	GO:0008083	6	7.18469	0.0200802	FGF14;PTN;FGF10;VEGFC;FGF7;VEGFD
axonogenesis	GO:0007409	11	3.68814	0.0206601	UST;LAMA2;OPHN1;UNC5C;ROBO2;DCLK1;DOK6;PIK3R1;PAK3;CHL1;NEXN
ossification	GO:0001503	10	3.97887	0.0220573	PTN;SFRP1;DDR2;SFRP2;ASPN;COL5A2;ITGA11;IGFBP3;MYOC;CLEC3B
morphogenesis of a branching epithelium	GO:0061138	7	5.75245	0.0226046	RSPO3;SFRP1;FGF10;ADAMTS16;SFRP2;SPRY2;FGF7
regulation of cell development	GO:0060284	16	2.74076	0.0227663	NEGR1;UST;SDK1;LPAR1;ROBO2;PTN;SFRP1;VEGFC;SFRP2;ASPA;PAK3;SPOCK1;SDC2;FBLN1;RGMA;MYOC
regulation of epithelial cell proliferation	GO:0050678	9	4.33559	0.0236356	PTN;SFRP1;FGF10;VEGFC;SFRP2;AGTR1;CYP7B1;FGF7;VEGFD
regulation of cell adhesion	GO:0030155	13	3.1433	0.0236356	LAMA2;DLC1;PTN;SFRP1;SFRP2;CYTH3;NUAK1;VIT;PIK3R1;PAK3;SPOCK1;FBLN1;MYOC
regulation of MAPK cascade	GO:0043408	14	2.9734	0.0236356	LPAR1;SFRP1;FGF10;DDR2;BMPER;NOX4;SFRP2;PDGFRA;SPRY2;PAK3;FBLN1;NDST1;IGFBP3;MYOC
regulation of cytoskeleton organization	GO:0051493	12	3.33802	0.0236356	LPAR1;DLC1;SFRP1;FHOD3;NOX4;TMOD2;PDGFRA;PIK3R1;PAK3;NEXN;JAM3;MYOC
negative regulation of BMP signaling pathway	GO:0030514	4	12.8956	0.0236356	SFRP1;BMPER;SFRP2;SMURF2
digestive tract morphogenesis	GO:0048546	4	12.8956	0.0236356	SFRP1;FGF10;SFRP2;PDGFRA
positive regulation of positive chemotaxis	GO:0050927	3	23.5748	0.0236356	FGF10;VEGFC;VEGFD
chondrocyte morphogenesis involved in endochondral bone morphogenesis	GO:0003414	3	23.5748	0.0236356	VIT;COL12A1;COL14A1
growth plate cartilage morphogenesis	GO:0003422	3	23.5748	0.0236356	VIT;COL12A1;COL14A1
growth plate cartilage chondrocyte morphogenesis	GO:0003429	3	23.5748	0.0236356	VIT;COL12A1;COL14A1
chondrocyte morphogenesis	GO:0090171	3	23.5748	0.0236356	VIT;COL12A1;COL14A1
regulation of chemotaxis	GO:0050920	7	5.60589	0.0236356	LPAR1;ROBO2;FGF10;VEGFC;PDGFRA;JAM3;VEGFD
negative regulation of multicellular organismal process	GO:0051241	18	2.49524	0.0254364	LPAR1;ROBO2;PTN;SFRP1;SFRP2;TMEM176B;IL33;PDGFRA;PIK3R1;SPRY2;ASPN;PLAT;TMEM176A;COL5A2;SPOCK1;TULP3;RGMA;COMT
regulation of protein kinase B signaling	GO:0051896	7	5.50078	0.0260078	FGF10;NOX4;PDGFRA;PIK3R1;SPRY2;FGF7;MYOC
response to external stimulus	GO:0009605	27	1.99927	0.0260078	LAMA2;OPHN1;LPAR1;UNC5C;C7;ROBO2;PTN;SFRP1;FGF10;DCLK1;DOK6;VEGFC;SFRP2;AGTR1;CYP7B1;IL33;PDGFRA;PIK3R1;CHL1;FGF7;NEXN;PLAT;ACTA2;JAM3;RGMA;COMT;VEGFD
negative regulation of cell differentiation	GO:0045596	13	3.08983	0.0260206	LPAR1;PTN;SFRP1;FGF10;SFRP2;TMEM176B;PRDM6;PIK3R1;TMEM176A;COL5A2;SPOCK1;FBLN1;RGMA
positive chemotaxis	GO:0050918	4	12.2666	0.027127	FGF10;VEGFC;FGF7;VEGFD
regulation of positive chemotaxis	GO:0050926	3	22.188	0.027127	FGF10;VEGFC;VEGFD
morphogenesis of a branching structure	GO:0001763	7	5.39954	0.0280821	RSPO3;SFRP1;FGF10;ADAMTS16;SFRP2;SPRY2;FGF7
axon guidance	GO:0007411	8	4.65675	0.0283864	LAMA2;OPHN1;UNC5C;ROBO2;DOK6;PIK3R1;CHL1;NEXN
chondrocyte development	GO:0002063	4	11.9745	0.0285244	SFRP2;VIT;COL12A1;COL14A1
neuron projection guidance	GO:0097485	8	4.63529	0.0285244	LAMA2;OPHN1;UNC5C;ROBO2;DOK6;PIK3R1;CHL1;NEXN
negative regulation of cellular response to growth factor stimulus	GO:0090288	6	6.4478	0.0285244	SFRP1;BMPER;SFRP2;SPRY2;ASPN;SMURF2
establishment of cell polarity	GO:0030010	6	6.4478	0.0285244	UST;OPHN1;FGF10;CYTH3;SPRY2;JAM3
regulation of morphogenesis of an epithelium	GO:1905330	6	6.39316	0.0296375	RSPO3;SFRP1;FGF10;SFRP2;FGF7;SMURF2
regulation of cellular response to growth factor stimulus	GO:0090287	8	4.57208	0.0305324	SFRP1;FGF10;VEGFC;BMPER;SFRP2;SPRY2;ASPN;SMURF2
cell morphogenesis involved in neuron differentiation	GO:0048667	12	3.19658	0.0305324	UST;LAMA2;OPHN1;UNC5C;ROBO2;DCLK1;DOK6;PIK3R1;PAK3;CHL1;NEXN;SDC2
glycosaminoglycan binding	GO:0005539	7	5.23884	0.0315051	RSPO3;PTN;SFRP1;FGF10;VIT;FGF7;CLEC3B
regulation of cell division	GO:0051302	6	6.18355	0.0344082	KLHL13;PTN;VEGFC;SFRP2;FGF7;VEGFD
phosphatidylinositol-4,5-bisphosphate 3-kinase activity	GO:0046934	4	10.9332	0.0386123	FGF10;PDGFRA;PIK3R1;FGF7
regulation of neurogenesis	GO:0050767	14	2.78081	0.039107	NEGR1;UST;SDK1;LPAR1;ROBO2;PTN;SFRP1;VEGFC;SFRP2;ASPA;PAK3;SPOCK1;SDC2;RGMA
positive regulation of cell communication	GO:0010647	23	2.08046	0.0407572	LAMA2;LPAR1;ROBO2;RSPO3;PTN;SFRP1;FGF10;DDR2;BMPER;NOX4;SFRP2;TMOD2;PDGFRA;PIK3R1;SPRY2;PAK3;FGF7;SMURF2;SRPX;NDST1;GUCY1A2;IGFBP3;MYOC
tube closure	GO:0060606	5	7.57423	0.0407572	DLC1;SFRP1;FGF10;SFRP2;TULP3
morphogenesis of embryonic epithelium	GO:0016331	6	5.9401	0.0411259	DLC1;SFRP1;FGF10;VEGFC;SFRP2;TULP3
regulation of nervous system development	GO:0051960	15	2.63038	0.0423992	NEGR1;UST;SDK1;LPAR1;ROBO2;PTN;SFRP1;VEGFC;SFRP2;ASPA;PAK3;SPOCK1;SDC2;TULP3;RGMA
positive regulation of signaling	GO:0023056	23	2.07004	0.0427379	LAMA2;LPAR1;ROBO2;RSPO3;PTN;SFRP1;FGF10;DDR2;BMPER;NOX4;SFRP2;TMOD2;PDGFRA;PIK3R1;SPRY2;PAK3;FGF7;SMURF2;SRPX;NDST1;GUCY1A2;IGFBP3;MYOC
cellular response to vascular endothelial growth factor stimulus	GO:0035924	4	10.4777	0.0432467	VEGFC;PDGFRA;SPRY2;VEGFD
growth	GO:0040007	16	2.51779	0.0432467	SFRP1;FGF10;DCLK1;DDR2;SFRP2;LEPR;FBLN5;AGTR1;VIT;SPRY2;CHPT1;FGF7;SPOCK1;COL12A1;COL14A1;IGFBP3
regulation of supramolecular fiber organization	GO:1902903	9	3.8359	0.0434068	LPAR1;DLC1;SFRP1;FHOD3;NOX4;TMOD2;PIK3R1;PAK3;MYOC
regulation of non-canonical Wnt signaling pathway	GO:2000050	3	17.9617	0.0434068	RSPO3;SFRP1;SFRP2
growth plate cartilage chondrocyte differentiation	GO:0003418	3	17.9617	0.0434068	VIT;COL12A1;COL14A1
chondrocyte development involved in endochondral bone morphogenesis	GO:0003433	3	17.9617	0.0434068	VIT;COL12A1;COL14A1
regulation of angiogenesis	GO:0045765	8	4.26211	0.0434068	PTN;SFRP1;VEGFC;BMPER;SFRP2;AGTR1;SPRY2;VEGFD
protein kinase B signaling	GO:0043491	7	4.86257	0.0435854	FGF10;NOX4;PDGFRA;PIK3R1;SPRY2;FGF7;MYOC
mesonephros development	GO:0001823	5	7.31001	0.0435854	ROBO2;SFRP1;FGF10;ADAMTS16;BMPER
growth factor receptor binding	GO:0070851	5	7.31001	0.0435854	FGF10;VEGFC;PDGFRA;FGF7;VEGFD
phosphatidylinositol bisphosphate kinase activity	GO:0052813	4	10.2638	0.0435854	FGF10;PDGFRA;PIK3R1;FGF7
collagen receptor activity	GO:0038064	2	50.2929	0.0435854	DDR2;ITGA11
vascular endothelial growth factor receptor 3 binding	GO:0043185	2	50.2929	0.0435854	VEGFC;VEGFD
heparin binding	GO:0008201	6	5.75872	0.0435854	RSPO3;PTN;SFRP1;FGF10;FGF7;CLEC3B
positive regulation of canonical Wnt signaling pathway	GO:0090263	5	7.22599	0.044726	RSPO3;SFRP1;FGF10;SFRP2;SMURF2
bone development	GO:0060348	7	4.80943	0.044726	SFRP2;VIT;COL12A1;RAB23;TULP3;COL14A1;MYOC
skeletal system development	GO:0001501	11	3.20151	0.0448277	SFRP1;SFRP2;PDGFRA;VIT;COL5A2;COL12A1;RAB23;TULP3;NDST1;COL14A1;MYOC
central nervous system development	GO:0007417	15	2.58354	0.0449228	OPHN1;LPAR1;DLC1;UNC5C;ROBO2;PTN;SFRP1;FGF10;DCLK1;SFRP2;ASPA;VIT;SPOCK1;TULP3;NDST1
receptor ligand activity	GO:0048018	8	4.19107	0.0449228	FGF14;PTN;FGF10;VEGFC;SFRP2;IL33;FGF7;VEGFD
actin filament bundle assembly	GO:0051017	6	5.67213	0.0453862	LPAR1;DLC1;SFRP1;NOX4;PIK3R1;MYOC
prostate gland epithelium morphogenesis	GO:0060740	3	17.1453	0.0453862	SFRP1;FGF10;CYP7B1
dopaminergic neuron differentiation	GO:0071542	3	17.1453	0.0453862	SFRP1;SFRP2;VEGFD
positive regulation of stress fiber assembly	GO:0051496	4	9.86134	0.0474539	LPAR1;SFRP1;NOX4;MYOC
actin filament bundle organization	GO:0061572	6	5.5881	0.0480415	LPAR1;DLC1;SFRP1;NOX4;PIK3R1;MYOC
A Molecular function, biological process, and cellular component.
B Gene ontology (GO) identification number.
C Number of genes from the query gene set which overlap with the functional pathway gene set.
D Ratio of the observed number of overlapping genes from the query set in the pathway relative to the expected number based on the background of cell-type expressed genes.
E FDR adjusted p-value.
F Genes from the query set that overlap with the pathway gene set.
