## Supplementary Table 9 for "Integration of single cell omics with biobank data discovers *trans* effects of *SREBF1* abdominal obesity risk variants on adipocyte expression of more than 100 genes"

### Sheet: Sheet1
Supplementary Table 9. Significant (FDR<0.05) functional enrichments from WebGestalt for the ASPC MGSBT gene set.
DescriptionA	IDB	OverlapC	Enrichment ratioD	FDRE	Overlapping genesF
endoplasmic reticulum lumen	GO:0005788	14	7.52991	4.33852e-05	RCN1;F10;COL16A1;COL6A3;GPX8;FKBP10;HSPA5;SERPINH1;TMEM43;FBN1;NUCB1;OS9;PDIA3;CERCAM
collagen-containing extracellular matrix	GO:0062023	15	6.57669	4.33852e-05	ANGPTL2;LMAN1;SSC5D;MGP;COL16A1;ANXA11;COL6A3;SERPINH1;MFAP4;EFEMP2;LGALS3BP;FBN1;EMILIN1;THBS3;LOXL1
extracellular matrix	GO:0031012	15	5.13592	0.000728199	ANGPTL2;LMAN1;SSC5D;MGP;COL16A1;ANXA11;COL6A3;SERPINH1;MFAP4;EFEMP2;LGALS3BP;FBN1;EMILIN1;THBS3;LOXL1
maintenance of protein location	GO:0045185	8	11.8088	0.000728199	NFKBIA;HSPA5;PARK7;KDELR1;SRI;FBN1;PKD1;OS9
extracellular exosome	GO:0070062	32	2.51549	0.000728199	ANGPTL2;LMAN1;BDH2;MGP;ANPEP;C1QTNF3;ANXA11;ISLR;COL6A3;TMEM59;SOD1;BASP1;CTSA;CKB;CFL2;CTSF;HSPA5;PARK7;GNA11;VAT1;EFEMP2;DSTN;SRI;LGALS3BP;ITGB1;AXL;EMILIN1;NUCB1;PKD1;CBR1;PDIA3;PRDX4
extracellular organelle	GO:0043230	32	2.49335	0.000728199	ANGPTL2;LMAN1;BDH2;MGP;ANPEP;C1QTNF3;ANXA11;ISLR;COL6A3;TMEM59;SOD1;BASP1;CTSA;CKB;CFL2;CTSF;HSPA5;PARK7;GNA11;VAT1;EFEMP2;DSTN;SRI;LGALS3BP;ITGB1;AXL;EMILIN1;NUCB1;PKD1;CBR1;PDIA3;PRDX4
extracellular vesicle	GO:1903561	32	2.49335	0.000728199	ANGPTL2;LMAN1;BDH2;MGP;ANPEP;C1QTNF3;ANXA11;ISLR;COL6A3;TMEM59;SOD1;BASP1;CTSA;CKB;CFL2;CTSF;HSPA5;PARK7;GNA11;VAT1;EFEMP2;DSTN;SRI;LGALS3BP;ITGB1;AXL;EMILIN1;NUCB1;PKD1;CBR1;PDIA3;PRDX4
endoplasmic reticulum	GO:0005783	30	2.60659	0.000728199	LMAN1;RAB32;RCN1;F10;COL16A1;SLC39A1;COL6A3;CTSA;GPX8;FKBP10;SEC62;VKORC1;HSPA5;SERPINH1;PARK7;KDELR1;COPZ2;MGST3;TMEM43;SRI;SSR3;FBN1;NUCB1;PKD1;OS9;EMC7;PDIA3;CERCAM;RRBP1;PRDX4
endoplasmic reticulum part	GO:0044432	25	2.97069	0.000728199	LMAN1;RCN1;F10;COL16A1;SLC39A1;COL6A3;GPX8;FKBP10;SEC62;VKORC1;HSPA5;SERPINH1;KDELR1;COPZ2;MGST3;TMEM43;SRI;SSR3;FBN1;NUCB1;OS9;EMC7;PDIA3;CERCAM;RRBP1
extracellular structure organization	GO:0043062	13	5.34687	0.00100439	COL16A1;COL6A3;FAP;SERPINH1;MFAP4;HAS2;EFEMP2;CD34;ITGB1;FBN1;EMILIN1;BMP1;PRDX4
extracellular matrix organization	GO:0030198	12	5.67327	0.00133383	COL16A1;COL6A3;FAP;SERPINH1;MFAP4;HAS2;EFEMP2;ITGB1;FBN1;EMILIN1;BMP1;PRDX4
endoplasmic reticulum-Golgi intermediate compartment	GO:0005793	8	9.75039	0.00149575	LMAN1;ANPEP;GOLGA2;HSPA5;SERPINH1;KDELR1;COPZ2;NUCB1
extracellular matrix structural constituent	GO:0005201	8	7.93129	0.00648613	MGP;COL16A1;COL6A3;MFAP4;EFEMP2;FBN1;EMILIN1;THBS3
cell-matrix adhesion	GO:0007160	9	6.1631	0.0108554	JAG1;COL16A1;ILK;CD34;ITGB1;CTTN;EMILIN1;PKD1;THBS3
cell-substrate adhesion	GO:0031589	11	4.87113	0.0108554	JAG1;COL16A1;ILK;HAS2;CD34;ITGB1;AXL;CTTN;EMILIN1;PKD1;THBS3
negative regulation of proteolysis	GO:0045861	10	5.40037	0.0108554	CD109;COL6A3;TMEM59;SERPINH1;PARK7;IFI6;PIH1D1;BIN1;OS9;CAMK2N1
extracellular matrix assembly	GO:0085029	4	25.3046	0.0108554	MFAP4;HAS2;EFEMP2;EMILIN1
calcium ion binding	GO:0005509	14	3.59052	0.0198985	MYL9;RCN1;JAG1;F10;MGP;ANXA11;FKBP10;HSPA5;EFEMP2;SRI;FBN1;NUCB1;THBS3;BMP1
elastic fiber assembly	GO:0048251	3	44.283	0.0198985	MFAP4;EFEMP2;EMILIN1
maintenance of protein localization in endoplasmic reticulum	GO:0035437	3	39.8547	0.0268572	HSPA5;KDELR1;OS9
cell adhesion	GO:0007155	21	2.54547	0.0305081	MYL9;JAG1;COL16A1;CD276;ISLR;COL6A3;FAP;ILK;MFAP4;HAS2;CD34;LGALS3BP;ITGB1;FBN1;AXL;CTTN;EMILIN1;LIMS2;PKD1;THBS3;CERCAM
biological adhesion	GO:0022610	21	2.52931	0.0319303	MYL9;JAG1;COL16A1;CD276;ISLR;COL6A3;FAP;ILK;MFAP4;HAS2;CD34;LGALS3BP;ITGB1;FBN1;AXL;CTTN;EMILIN1;LIMS2;PKD1;THBS3;CERCAM
cartilage condensation	GO:0001502	3	33.2123	0.0417402	MGP;PKD1;BMP1
blood coagulation	GO:0007596	9	4.92034	0.0417402	LMAN1;MYL9;F10;FAP;VKORC1;ILK;GNA11;CD34;AXL
coagulation	GO:0050817	9	4.88017	0.0417402	LMAN1;MYL9;F10;FAP;VKORC1;ILK;GNA11;CD34;AXL
skeletal system development	GO:0001501	12	3.69025	0.0417402	CDKN1C;MGP;SLC39A1;COL6A3;VKORC1;SERPINH1;GNA11;HAS2;FBN1;PKD1;THBS3;BMP1
hemostasis	GO:0007599	9	4.84065	0.0422233	LMAN1;MYL9;F10;FAP;VKORC1;ILK;GNA11;CD34;AXL
platelet degranulation	GO:0002576	6	7.97094	0.0424982	CD109;MAGED2;ISLR;SOD1;LGALS3BP;VEGFB
cell aggregation	GO:0098743	3	30.6575	0.0427844	MGP;PKD1;BMP1
vesicle-mediated transport	GO:0016192	26	2.14672	0.0427844	LMAN1;SSC5D;RAB32;CD109;LRP10;TMEM179B;MAGED2;F10;ANPEP;ANXA11;ISLR;GOLGA2;SOD1;CTSA;ARL1;KDELR1;VAT1;COPZ2;BIN1;LGALS3BP;ITGB1;AXL;CTTN;PDLIM7;VEGFB;PRDX4
regulation of collagen metabolic process	GO:0010712	4	15.6293	0.0427844	FAP;MFAP4;ITGB1;EMILIN1
protease binding	GO:0002020	6	7.66437	0.043727	FAP;PARK7;BIN1;SRI;ITGB1;OS9
skeletal system morphogenesis	GO:0048705	8	5.31396	0.043727	MGP;SLC39A1;COL6A3;SERPINH1;HAS2;PKD1;THBS3;BMP1
maintenance of protein localization in organelle	GO:0072595	4	15.1827	0.043727	HSPA5;PARK7;KDELR1;OS9
antioxidant activity	GO:0016209	5	10.0643	0.043727	SOD1;GPX8;PARK7;MGST3;PRDX4
integrin binding	GO:0005178	6	7.51976	0.0446343	COL16A1;FAP;ILK;ITGB1;FBN1;EMILIN1
cytoplasmic vesicle	GO:0031410	28	2.03489	0.0446343	LMAN1;RAB32;CD109;TMEM179B;MAGED2;ANPEP;ANXA11;ISLR;TMEM59;GOLGA2;SOD1;CTSA;HSPA5;CDC42EP2;KDELR1;VAT1;COPZ2;BIN1;SRI;LGALS3BP;ITGB1;NUCB1;PKD1;LOXL1;PDIA3;TM9SF1;VEGFB;PRDX4
intracellular vesicle	GO:0097708	28	2.03266	0.0446343	LMAN1;RAB32;CD109;TMEM179B;MAGED2;ANPEP;ANXA11;ISLR;TMEM59;GOLGA2;SOD1;CTSA;HSPA5;CDC42EP2;KDELR1;VAT1;COPZ2;BIN1;SRI;LGALS3BP;ITGB1;NUCB1;PKD1;LOXL1;PDIA3;TM9SF1;VEGFB;PRDX4
heart development	GO:0007507	12	3.48838	0.0471624	ADAMTS6;JAG1;BASP1;ILK;GNA11;HAS2;SRI;ITGB1;FBN1;EMILIN1;PKD1;VEGFB
A Molecular function, biological process, and cellular component.
B Gene ontology (GO) identification number.
C Number of genes from the query gene set which overlap with the functional pathway gene set.
D Ratio of the observed number of overlapping genes from the query set in the pathway relative to the expected number based on the background of cell-type expressed genes.
E FDR adjusted p-value.
F Genes from the query set that overlap with the pathway gene set.
