## Supplementary Table 10 for "Integration of single cell omics with biobank data discovers *trans* effects of *SREBF1* abdominal obesity risk variants on adipocyte expression of more than 100 genes"

### Sheet: Sheet1
Supplementary Table 10. Significant (FDR<0.05) functional enrichments from WebGestalt for the macrophage MGSV gene set.
DescriptionA	IDB	OverlapC	Enrichment ratioD	FDRE	Overlapping genesF
endosome	GO:0005768	25	2.76846	0.0305156	APPL2;RPS6KC1;DNAJC13;CLTA;NRP1;PIKFYVE;MYO5A;WASHC5;STAM2;EHD4;SCYL2;RAB12;VPS26C;PI4K2A;WLS;TPCN1;VPS45;WASHC2C;CHID1;RAB5C;ASTN2;AP2A2;TCN2;PRLR;TMEM150B
cytoplasmic vesicle	GO:0031410	43	1.95455	0.0305156	APPL2;RPS6KC1;DNAJC13;DERA;SPIRE1;CLTA;ABCA1;NRP1;PIKFYVE;MYO5A;APBA1;WASHC5;STAM2;EHD4;RPH3AL;SCYL2;RAB12;VPS26C;CREG1;PSMD14;UNC13B;LHFPL2;PI4K2A;WLS;TPCN1;VPS45;WASHC2C;CHID1;SLC17A5;RAB5C;ASTN2;F13A1;PLEKHG5;TRPM2;TRPV4;RYR1;SLC2A5;AP2A2;TGFA;TCN2;PRLR;TMEM150B;GABRB2
intracellular vesicle	GO:0097708	43	1.95132	0.0305156	APPL2;RPS6KC1;DNAJC13;DERA;SPIRE1;CLTA;ABCA1;NRP1;PIKFYVE;MYO5A;APBA1;WASHC5;STAM2;EHD4;RPH3AL;SCYL2;RAB12;VPS26C;CREG1;PSMD14;UNC13B;LHFPL2;PI4K2A;WLS;TPCN1;VPS45;WASHC2C;CHID1;SLC17A5;RAB5C;ASTN2;F13A1;PLEKHG5;TRPM2;TRPV4;RYR1;SLC2A5;AP2A2;TGFA;TCN2;PRLR;TMEM150B;GABRB2
early endosome	GO:0005769	14	3.87584	0.0372658	APPL2;RPS6KC1;DNAJC13;NRP1;PIKFYVE;MYO5A;WASHC5;STAM2;EHD4;PI4K2A;WLS;WASHC2C;RAB5C;ASTN2
early endosome membrane	GO:0031901	9	6.08607	0.0372658	APPL2;DNAJC13;PIKFYVE;STAM2;EHD4;PI4K2A;WLS;WASHC2C;RAB5C
A Molecular function, biological process, and cellular component.
B Gene ontology (GO) identification number.
C Number of genes from the query gene set which overlap with the functional pathway gene set.
D Ratio of the observed number of overlapping genes from the query set in the pathway relative to the expected number based on the background of cell-type expressed genes.
E FDR adjusted p-value.
F Genes from the query set that overlap with the pathway gene set.
