## Supplementary Table 11 for "Integration of single cell omics with biobank data discovers *trans* effects of *SREBF1* abdominal obesity risk variants on adipocyte expression of more than 100 genes"

### Sheet: Sheet1
Supplementary Table 11. The adipocyte MGSS pathway-enriched genes that appear in more than one significant pathway are longitudinally differentially expressed (DE) during human SAT preadipocyte differentiation.
Adipocyte MGSS pathway geneA	Longitudinal co-expression cluster assigned by DPGP51	Cluster assignment probability
FASN	1	0.8635
GCSH	1	0.8597
LEP	1	0.8643
SREBF1	1	0.8638
TTPA	1	0.7213
AASS	2	0.9408
ACADVL	2	0.9448
CAT	2	0.9448
FADS3	2	0.9448
IDH1	2	0.9448
ITIH5	2	0.7229
PEX11A	2	0.9448
RGN	2	0.6414
SLC27A1	2	0.9362
STAT5A	2	0.9448
ACADL	3	0.9721
AGPAT2	3	0.957
DGAT1	3	0.9721
G0S2	3	0.9448
GPD1	3	0.9621
LIPE	3	0.899
MLXIPL	3	0.9172
PLIN1	3	0.9671
PNPLA2	3	0.9699
LIAS	4	0.937
LSS	4	0.937
NEIL1	4	0.937
ORMDL1	4	0.937
PDP2	4	0.7559
PHYKPL	4	0.786
PTGR1	4	0.9324
AKT2	5	0.8065
DHDDS	5	0.8468
GPI	5	0.8089
MDH1	5	0.1747
DHFR	6	0.9943
GART	6	0.9943
KAT2A	7	0.954
PEMT	7	0.9773
RDH5	7	0.9773
ANGPTL4	8	1
NUDT5	8	1
A MGSS indicates Marker genes specific to SAT.
