## Supplementary Table 12 for "Integration of single cell omics with biobank data discovers *trans* effects of *SREBF1* abdominal obesity risk variants on adipocyte expression of more than 100 genes"

### Sheet: Sheet1
Supplementary Table 12. Assignments of longitudinal co-accessible clusters of each peak in the cis region of SREBF1 by SAT adipogenesis trajectory using DPGP51.
Peak	Co-accessible cluster assigned by DPGP	Cluster assignment probability
chr17_17234409_17234717	1	0.9278
chr17_17267345_17267931	1	0.8043
chr17_17379900_17381461	1	0.933
chr17_17448288_17449657	1	0.933
chr17_17616834_17617869	1	0.8686
chr17_17685038_17688369	1	0.1401
chr17_17712203_17714338	1	0.4503
chr17_17803558_17804970	1	0.933
chr17_17833129_17834044	1	0.9236
chr17_17874812_17876460	1	0.9045
chr17_17922948_17923378	1	0.8928
chr17_17928699_17930489	1	0.9083
chr17_17990720_17992500	1	0.9184
chr17_18085728_18088191	1	0.1003
chr17_18127449_18128876	1	0.933
chr17_18217338_18219174	1	0.9288
chr17_17252109_17254336	2	0.8105
chr17_17258157_17260019	2	0.4821
chr17_17338203_17339391	2	0.8896
chr17_17370676_17372205	2	0.8469
chr17_17398110_17400783	2	0.8713
chr17_17406312_17407886	2	0.9016
chr17_17414983_17415976	2	0.9153
chr17_17516552_17517699	2	0.9153
chr17_17642550_17643792	2	0.9153
chr17_17650169_17650926	2	0.7643
chr17_17721271_17721760	2	0.5199
chr17_17722948_17723404	2	0.9153
chr17_17739118_17741533	2	0.9102
chr17_17763287_17764316	2	0.5526
chr17_17777739_17778263	2	0.9153
chr17_17816769_17818331	2	0.9108
chr17_17893697_17894836	2	0.2988
chr17_17902537_17903351	2	0.9059
chr17_17973506_17975047	2	0.9153
chr17_18062575_18063942	2	0.911
chr17_18124022_18124777	2	0.9153
chr17_18163416_18164875	2	0.8894
chr17_17255408_17256131	3	0.9632
chr17_17270237_17271601	3	0.9632
chr17_17304646_17305204	3	0.9632
chr17_17315639_17315934	3	0.8895
chr17_17319531_17320099	3	0.9632
chr17_17323437_17324573	3	0.724
chr17_17387910_17388185	3	0.9632
chr17_17471944_17472635	3	0.9632
chr17_17508537_17510366	3	0.8044
chr17_17566313_17567418	3	0.9632
chr17_17569513_17570076	3	0.9581
chr17_17572275_17572959	3	0.9584
chr17_17584520_17586998	3	0.9632
chr17_17589050_17589833	3	0.9526
chr17_17597076_17599093	3	0.927
chr17_17606328_17607011	3	0.9524
chr17_17613965_17615073	3	0.9632
chr17_17625299_17628225	3	0.9632
chr17_17636546_17636897	3	0.9426
chr17_17644411_17645649	3	0.9473
chr17_17655120_17656547	3	0.9369
chr17_17665878_17666936	3	0.9527
chr17_17743190_17745200	3	0.7177
chr17_17794232_17795200	3	0.6955
chr17_17824254_17826387	3	0.9328
chr17_17845923_17847930	3	0.8999
chr17_17861116_17863774	3	0.9632
chr17_17897604_17898033	3	0.9576
chr17_17941800_17943881	3	0.7983
chr17_17945057_17945406	3	0.9632
chr17_17997069_17997928	3	0.958
chr17_18011550_18014285	3	0.9632
chr17_18031988_18032751	3	0.9576
chr17_18042894_18045274	3	0.9475
chr17_18059803_18060448	3	0.9578
chr17_18061295_18062187	3	0.9632
chr17_18091253_18092044	3	0.9481
chr17_18129104_18130022	3	0.9274
chr17_18144887_18147484	3	0.9585
chr17_18150616_18152528	3	0.832
chr17_18160911_18162322	3	0.9632
chr17_18170968_18173504	3	0.9578
chr17_17264763_17265998	4	0.9971
chr17_17396454_17397319	4	0.9971
chr17_17477139_17477772	4	0.9928
chr17_17478625_17479591	4	0.9971
chr17_17483619_17484962	4	0.9928
chr17_17279140_17280466	5	0.9629
chr17_17298650_17299006	5	0.983
chr17_17309233_17310345	5	0.983
chr17_17336319_17337185	5	0.983
chr17_17468675_17469858	5	0.983
chr17_17470340_17471813	5	0.973
chr17_17681832_17682883	5	0.9578
chr17_17886319_17887433	5	0.9434
chr17_18211125_18212116	5	0.9585
chr17_17301520_17303123	6	0.8924
chr17_17317221_17318452	6	0.8697
chr17_17543163_17543621	6	0.8939
chr17_17725243_17728976	6	0.8011
chr17_17905458_17905935	6	0.8619
chr17_17980137_17980526	6	0.8914
chr17_18056546_18057923	6	0.6242
chr17_17311373_17312565	7	1
chr17_18084712_18084977	7	1
chr17_17348859_17350290	8	0.7084
chr17_17454632_17455259	8	0.3279
chr17_17602183_17602490	8	0.5635
chr17_17609794_17610363	8	0.705
chr17_17615638_17616433	8	0.7049
chr17_17758094_17760356	8	0.7075
chr17_17789583_17790363	8	0.6872
chr17_17838352_17839663	8	0.6487
chr17_17935183_17937346	8	0.3746
chr17_18094026_18095518	8	0.647
chr17_18184178_18184435	8	0.4411
chr17_17418372_17419713	9	0.8263
chr17_17752094_17753778	9	0.7794
chr17_18088935_18090686	9	0.6057
chr17_18120721_18122935	9	0.8139
chr17_17489687_17490134	10	0.2586
chr17_17780271_17781787	10	0.2586
