## Supplementary Table 13 for "Integration of single cell omics with biobank data discovers *trans* effects of *SREBF1* abdominal obesity risk variants on adipocyte expression of more than 100 genes"

### Sheet: Sheet1
Supplementary Table 13. SAT adipocyte expression of genes in the adipocyte MGSS gene set differs by the risk allele status of each WHRadjBMI GWAS SNP, residing within the co-accessible peak of the SREBF1 cis region.
rs4924755		rs12948060		rs35104205		rs4646347		rs4646346		rs7224725		rs9944423
UpregulatedA	DownregulatedB	Upregulated	Downregulated	Upregulated	Downregulated	Upregulated	Downregulated	Upregulated	Downregulated	Upregulated	Downregulated	Upregulated	Downregulated
MYLK	PGM3	G0S2	AASS	PLIN4	PGM3	G0S2	AASS	G0S2	AASS	PEMT	MLXIPL	PEMT	MLXIPL
TRHDE-AS1	RASD1	PLIN4	PGM3	G0S2	LINC01230	PLIN4	PGM3	PLIN4	PGM3	AASS	RGN	AASS	RGN
LIPE	GATAD1	ITGA7	RPL7L1	ITIH5	RPL7L1	ITGA7	RPL7L1	ITGA7	RPL7L1	MDH1	LSS	MDH1	LSS
AQP7	LENG8	FADS3	CNTFR	ITGA7	AASS	FADS3	CNTFR	FADS3	CNTFR	GABPB1-AS1	SREBF1	GABPB1-AS1	SREBF1
TOB2	G0S2	ITIH5	DHFR	FADS3	FASN	ITIH5	DHFR	ITIH5	DHFR	AOC3	HEPN1	AOC3	HEPN1
ZNF117	PEX1	LIPE	MYEF2	CCDC107	CNTFR	LIPE	MYEF2	LIPE	MYEF2	PSMD8	PGM3	PSMD8	PGM3
BHMT2	NPLOC4	PLIN1		PEMT	DHFR	PLIN1		PLIN1		ZBED3	LENG8	ZBED3	LENG8
GPD1	AGPAT2	MYO1C		MYO1C	LSS	MYO1C		MYO1C		ZNF117	ITGA7	ZNF117	ITGA7
SLC27A1	AASS	AGPAT2		MYLK	CAT	AGPAT2		AGPAT2		UBE2G2	G0S2	UBE2G2	G0S2
PLIN4	IDH1	PRR5		AGPAT2	MYEF2	PRR5		PRR5		ITIH5	SNRNP70	ITIH5	SNRNP70
OGA	ARIH2	HOOK2		GPD1	GART	HOOK2		HOOK2		TOB2	SNHG7	TOB2	SNHG7
DZIP1L	FASN	DHDDS		LIPE	PNN	DHDDS		DHDDS		MIR22HG	HEPACAM	MIR22HG	HEPACAM
TAF8	CCDC107	CARMN		SLC25A37	SPSB3	CARMN		CARMN		SRSF4	HOOK2	SRSF4	HOOK2
AKAP1	SLC29A1	PEMT		PRR5		PEMT		PEMT		RASD1	PLIN1	RASD1	PLIN1
DHFR	FADS3	GPD1		GABPB1-AS1		GPD1		GPD1		ARIH2	BOK	ARIH2	BOK
ACBD4	NSUN6	CCDC107		HOOK2		CCDC107		CCDC107		PER1	RGS11	PER1	RGS11
ITGA7	BOK	LENG8		CARMN		LENG8		LENG8		OGA	DNASE1	OGA	DNASE1
LIAS	TTPA	DZIP1L		ZNF117		DZIP1L		DZIP1L		KCNIP2	GART	KCNIP2	GART
ZNF429	PSMD8	TMEM37		DZIP1L		TMEM37		TMEM37		NDUFA10	SLC29A1	NDUFA10	SLC29A1
AOC3	PWWP3A	AQP7		DHDDS		AQP7		AQP7		GPI	C14orf180	GPI	C14orf180
LINC01484	NDUFA10	MYLK		ACADVL		MYLK		MYLK		RBM25	AGPAT2	RBM25	AGPAT2
PEX11A	HEXIM1	SLC29A1		TMEM37		SLC29A1		SLC29A1		PHYKPL	FASN	PHYKPL	FASN
TMEM37	DGAT1	MLXIPL		RASD1		MLXIPL		MLXIPL		NMT2	PWWP3A	NMT2	PWWP3A
MAVS	LINC00467	SLC25A37		LENG8		SLC25A37		SLC25A37			HNRNPH1		HNRNPH1
PHYKPL	WHAMM	ACADVL		PLIN1		ACADVL		ACADVL			NHLRC3		NHLRC3
CARMN	RHOT2	OGA		PNPLA2		OGA		OGA			PNISR		PNISR
UBE2G2	RBM25	SREBF1		NMT2		SREBF1		SREBF1			RPL7L1		RPL7L1
GABRE	SIX1	ZNF117		PSMD8		ZNF117		ZNF117			MAP1LC3A		MAP1LC3A
SLC25A37	CNTFR	RGN		PHYKPL		RGN		RGN			RNPC3		RNPC3
TLCD2	STAT5A	RASD1		HSPB7		RASD1		RASD1			CNTFR		CNTFR
TYRO3	GIPC1	PNPLA2		OGA		PNPLA2		PNPLA2			PRR5		PRR5
MYO1C	MCAM	GABPB1-AS1		MIR22HG		GABPB1-AS1		GABPB1-AS1			CARMN		CARMN
KNOP1	RBM5	HNRNPH1		TOB2		HNRNPH1		HNRNPH1			SPSB3		SPSB3
HEPACAM	MAPRE3	SIX1		AOC3		SIX1		SIX1			DUS1L		DUS1L
C14orf180	LSS	MIR22HG		BHMT2		MIR22HG		MIR22HG			PLIN4		PLIN4
PRR5	HOOK2	BHMT2		GPI		BHMT2		BHMT2			LRRC34		LRRC34
PLIN1	RPL7L1	IDH1		SNHG7		IDH1		IDH1			MCAM		MCAM
KCNIP2	TMEM259	TOB2		ZNF429		TOB2		TOB2			NSMCE4A		NSMCE4A
GABPB1-AS1	EOGT	SNHG7		MDH1		SNHG7		SNHG7			TLCD2		TLCD2
CYB5B	HEPN1	ZNF429		SLC29A1		ZNF429		ZNF429			AQP7		AQP7
MDH1	NHLRC3	TLCD2		HNRNPH1		TLCD2		TLCD2
SEMA3G	FBXO9	SLC27A1		NPLOC4		SLC27A1		SLC27A1
HOXB-AS1	BTBD6	PWWP3A		AQP7		PWWP3A		PWWP3A
KLHL21	SREBF1	C14orf180		LINC01484		C14orf180		C14orf180
TMEM138	HNRNPH1	RBM5		SLC22A5		RBM5		RBM5
ZBED3	PSMD11	HEPACAM		NUDT5		HEPACAM		HEPACAM
AKT2	CD46	NMT2		TMEM138		NMT2		NMT2
LRRC34	RGN	METTL2B		C14orf180		METTL2B		METTL2B
NSMCE4A		RGS11		RBM5		RGS11		RGS11
PEMT		LSS		TLCD2		LSS		LSS
SNHG7		NHLRC3		MLXIPL		NHLRC3		NHLRC3
ACADVL		HSPB7		METTL2B		HSPB7		HSPB7
PTGR1		BTBD6		WHAMM		BTBD6		BTBD6
BCL2L2		SLC22A5		STAT5A		SLC22A5		SLC22A5
METTL2B		RNPC3		BHLHE41		RNPC3		RNPC3
SLC22A5		BHLHE41		AKT2		BHLHE41		BHLHE41
CARF		SEMA3G		SEMA3G		SEMA3G		SEMA3G
GPI		AKT2		ORMDL1		AKT2		AKT2
DNASE1		GPI		SLC27A1		GPI		GPI
NUDT5		PHYKPL		HEPACAM		PHYKPL		PHYKPL
FAN1		MCAM		RGS11		MCAM		MCAM
RMND5B		MDH1		LEP		MDH1		MDH1
LEP		NUDT5		SIX1		NUDT5		NUDT5
TTC14		MAP1LC3A		PER1		MAP1LC3A		MAP1LC3A
SNRNP70		RMND5B		EOGT		RMND5B		RMND5B
NRDC		KLHL21		KCNIP2		KLHL21		KLHL21
BHLHE41		CD46		MCAM		CD46		CD46
MAN2A2		EOGT		TYRO3		EOGT		EOGT
ACADL		WHAMM		GATAD1		WHAMM		WHAMM
PNPLA2		GIPC1		RMND5B		GIPC1		GIPC1
DHDDS		NPLOC4		ANGPTL4		NPLOC4		NPLOC4
DUS1L		DUS1L		UBE2G2		DUS1L		DUS1L
PER1		HEPN1		KLHL21		HEPN1		HEPN1
ORMDL1		TMEM138		GIPC1		TMEM138		TMEM138
RNPC3		ORMDL1		PSMD11		ORMDL1		ORMDL1
CAT		NSMCE4A		BTBD6		NSMCE4A		NSMCE4A
PNISR		NQO2		NQO2		NQO2		NQO2
RGS11		AOC3		PWWP3A		AOC3		AOC3
		DGAT1		HEPN1		DGAT1		DGAT1
		DDX17		ZBED3		DDX17		DDX17
		HOXB-AS1		IDH1		HOXB-AS1		HOXB-AS1
		SNRNP70		SREBF1		SNRNP70		SNRNP70
		PER1		TAF8		PER1		PER1
		BOK		GABRE		BOK		BOK
		SDR39U1		NSMCE4A		SDR39U1		SDR39U1
		PSMD11		CYB5B		PSMD11		PSMD11
		GATAD1		MAP1LC3A		GATAD1		GATAD1
		TRHDE-AS1		ARIH2		TRHDE-AS1		TRHDE-AS1
		PNISR		DUS1L		PNISR		PNISR
		KCNIP2		TTPA		KCNIP2		KCNIP2
		ACADL		PNISR		ACADL		ACADL
		TAF8		SNRNP70		TAF8		TAF8
		TMEM259		NHLRC3		TMEM259		TMEM259
		TTPA		HOXB-AS1		TTPA		TTPA
		CYB5B		TMEM259		CYB5B		CYB5B
		ANGPTL4		AKAP1		ANGPTL4		ANGPTL4
		STAT5A		LIAS		STAT5A		STAT5A
		SPSB3		RNPC3		SPSB3		SPSB3
		TYRO3		NRDC		TYRO3		TYRO3
		GABRE		ACADL		GABRE		GABRE
		NSUN6		SELENBP1		NSUN6		NSUN6
		DNASE1		SRSF4		DNASE1		DNASE1
		AKAP1		ZRANB2		AKAP1		AKAP1
		MAN2A2		RBM25		MAN2A2		MAN2A2
		SRSF5		DGAT1		SRSF5		SRSF5
		CARF		NDUFA10		CARF		CARF
		LIAS		CARF		LIAS		LIAS
		MAVS		E2F6		MAVS		MAVS
		SELENBP1		COA6-AS1		SELENBP1		SELENBP1
		LINC01484		SRSF5		LINC01484		LINC01484
		PEX1		CD46		PEX1		PEX1
		ZRANB2		PEX1		ZRANB2		ZRANB2
		ARIH2		MAN2A2		ARIH2		ARIH2
		NRDC		MAVS		NRDC		NRDC
		LEP				LEP		LEP
A SAT adipocyte expression is upregulated in the carriers of the trait-increasing allele for the given SNP.
B SAT adipocyte expression is downregulated in the carriers of the trait-increasing allele for the given SNP.
