## Supplementary Table 14 for "Integration of single cell omics with biobank data discovers *trans* effects of *SREBF1* abdominal obesity risk variants on adipocyte expression of more than 100 genes"

### Sheet: Sheet1
Supplementary Table 14. Significant (FDR<0.05) functional enrichments from WebGestalt for the adipocyte MGSS genes that have higher SAT adipocyte expression in the carriers of the WHRadjBMI risk allele of rs4924755.
DescriptionA	IDB	OverlapC	Enrichment ratioD	FDRE	Overlapping genesF
cofactor binding	GO:0048037	12	5.80158	0.00894909	GPD1;DHFR;ACBD4;LIAS;AOC3;PHYKPL;CYB5B;MDH1;ACADVL;ACADL;DUS1L;CAT
coenzyme binding	GO:0050662	9	7.05501	0.021126	GPD1;DHFR;ACBD4;PHYKPL;MDH1;ACADVL;ACADL;DUS1L;CAT
carboxylic acid metabolic process	GO:0019752	15	3.81479	0.021126	LIPE;BHMT2;GPD1;SLC27A1;DHFR;LIAS;PHYKPL;MDH1;AKT2;PEMT;ACADVL;PTGR1;GPI;LEP;ACADL
oxoacid metabolic process	GO:0043436	15	3.51449	0.0391994	LIPE;BHMT2;GPD1;SLC27A1;DHFR;LIAS;PHYKPL;MDH1;AKT2;PEMT;ACADVL;PTGR1;GPI;LEP;ACADL
organic acid metabolic process	GO:0006082	15	3.47179	0.0391994	LIPE;BHMT2;GPD1;SLC27A1;DHFR;LIAS;PHYKPL;MDH1;AKT2;PEMT;ACADVL;PTGR1;GPI;LEP;ACADL
negative regulation of lipid biosynthetic process	GO:0051055	4	23.0891	0.0455892	SLC27A1;ACADVL;ACADL;ORMDL1
A Molecular function, biological process, and cellular component.
B Gene ontology (GO) identification number.
C Number of genes from the query gene set which overlap with the functional pathway gene set.
D Ratio of the observed number of overlapping genes from the query set in the pathway relative to the expected number based on the background of cell-type expressed genes.
E FDR adjusted p-value.
F Genes from the query set that overlap with the pathway gene set.
