## Supplementary Table 15 for "Integration of single cell omics with biobank data discovers *trans* effects of *SREBF1* abdominal obesity risk variants on adipocyte expression of more than 100 genes"

### Sheet: Sheet1
Supplementary Table 15. Significant (FDR<0.05) functional enrichments from WebGestalt for the adipocyte MGSS genes that have higher SAT adipocyte expression in the carriers of the WHRadjBMI risk alleles of rs12948060, rs4646347, and rs4646346, respectively.
DescriptionA	IDB	OverlapC	Enrichment ratioD	FDRE	Overlapping genesF
regulation of lipid metabolic process	GO:0019216	14	6.00629	0.000776947	G0S2;MLXIPL;ACADVL;SREBF1;RGN;PNPLA2;IDH1;SLC27A1;LSS;AKT2;ORMDL1;ACADL;ANGPTL4;LEP
regulation of lipid biosynthetic process	GO:0046890	10	9.07073	0.000776947	MLXIPL;ACADVL;SREBF1;RGN;IDH1;SLC27A1;LSS;ORMDL1;ACADL;LEP
lipid biosynthetic process	GO:0008610	17	3.96116	0.00301311	FADS3;AGPAT2;DHDDS;PEMT;GPD1;MLXIPL;ACADVL;SREBF1;RGN;IDH1;SLC27A1;LSS;ORMDL1;DGAT1;ACADL;LIAS;LEP
lipid metabolic process	GO:0006629	24	2.94755	0.00301311	G0S2;FADS3;LIPE;PLIN1;AGPAT2;DHDDS;PEMT;GPD1;MLXIPL;ACADVL;SREBF1;RGN;PNPLA2;IDH1;SLC27A1;LSS;AKT2;ORMDL1;DGAT1;ACADL;TTPA;ANGPTL4;LIAS;LEP
positive regulation of triglyceride metabolic process	GO:0090208	4	36.2829	0.00737108	SREBF1;RGN;PNPLA2;SLC27A1
carboxylic acid metabolic process	GO:0019752	19	3.22138	0.00815747	FADS3;ITIH5;LIPE;PEMT;GPD1;MLXIPL;ACADVL;SREBF1;RGN;BHMT2;IDH1;SLC27A1;AKT2;GPI;PHYKPL;MDH1;ACADL;LIAS;LEP
organic acid metabolic process	GO:0006082	20	3.08603	0.00815747	FADS3;ITIH5;LIPE;PEMT;GPD1;MLXIPL;ACADVL;SREBF1;RGN;BHMT2;IDH1;SLC27A1;AKT2;GPI;PHYKPL;MDH1;ACADL;STAT5A;LIAS;LEP
monocarboxylic acid metabolic process	GO:0032787	14	4.13456	0.00890524	FADS3;LIPE;GPD1;MLXIPL;ACADVL;SREBF1;RGN;IDH1;SLC27A1;AKT2;GPI;ACADL;LIAS;LEP
regulation of fatty acid metabolic process	GO:0019217	6	11.9053	0.0106235	MLXIPL;ACADVL;SREBF1;RGN;AKT2;ACADL
triglyceride metabolic process	GO:0006641	6	11.7222	0.0106235	LIPE;SREBF1;RGN;PNPLA2;SLC27A1;DGAT1
fatty acid metabolic process	GO:0006631	11	5.00678	0.0106235	FADS3;LIPE;MLXIPL;ACADVL;SREBF1;RGN;SLC27A1;AKT2;ACADL;LIAS;LEP
cellular lipid metabolic process	GO:0044255	19	3.03117	0.0106235	FADS3;LIPE;AGPAT2;DHDDS;PEMT;GPD1;MLXIPL;ACADVL;SREBF1;RGN;PNPLA2;IDH1;SLC27A1;AKT2;ORMDL1;DGAT1;ACADL;LIAS;LEP
cellular ketone metabolic process	GO:0042180	8	7.36175	0.0106235	GPD1;MLXIPL;ACADVL;SREBF1;RGN;AKT2;GPI;ACADL
lipid droplet	GO:0005811	6	11.3723	0.0107252	G0S2;PLIN4;LIPE;PLIN1;PNPLA2;LSS
oxoacid metabolic process	GO:0043436	19	2.96779	0.0118359	FADS3;ITIH5;LIPE;PEMT;GPD1;MLXIPL;ACADVL;SREBF1;RGN;BHMT2;IDH1;SLC27A1;AKT2;GPI;PHYKPL;MDH1;ACADL;LIAS;LEP
regulation of triglyceride metabolic process	GO:0090207	4	23.0891	0.0160368	SREBF1;RGN;PNPLA2;SLC27A1
small molecule biosynthetic process	GO:0044283	15	3.3774	0.0206143	FADS3;DHDDS;GPD1;MLXIPL;ACADVL;SREBF1;RGN;BHMT2;LSS;GPI;MDH1;NUDT5;ACADL;LIAS;LEP
small molecule metabolic process	GO:0044281	27	2.24835	0.0206143	FADS3;ITIH5;LIPE;AGPAT2;DHDDS;PEMT;GPD1;MLXIPL;ACADVL;SREBF1;RGN;BHMT2;IDH1;SLC27A1;LSS;AKT2;GPI;PHYKPL;MDH1;NUDT5;DGAT1;ACADL;TTPA;STAT5A;MAN2A2;LIAS;LEP
neutral lipid metabolic process	GO:0006638	6	9.18001	0.0256546	LIPE;SREBF1;RGN;PNPLA2;SLC27A1;DGAT1
acylglycerol metabolic process	GO:0006639	6	9.18001	0.0256546	LIPE;SREBF1;RGN;PNPLA2;SLC27A1;DGAT1
temperature homeostasis	GO:0001659	7	6.68369	0.0416176	G0S2;PEMT;ACADVL;SLC27A1;ACADL;NRDC;LEP
regulation of cellular ketone metabolic process	GO:0010565	6	8.28197	0.0416176	MLXIPL;ACADVL;SREBF1;RGN;AKT2;ACADL
positive regulation of triglyceride biosynthetic process	GO:0010867	3	31.7475	0.0456224	SREBF1;RGN;SLC27A1
positive regulation of lipid metabolic process	GO:0045834	6	8.02043	0.0456224	MLXIPL;SREBF1;RGN;PNPLA2;SLC27A1;AKT2
triglyceride biosynthetic process	GO:0019432	4	15.8738	0.0474945	SREBF1;RGN;SLC27A1;DGAT1
regulation of fatty acid biosynthetic process	GO:0042304	4	15.3928	0.0497408	MLXIPL;ACADVL;RGN;ACADL
negative regulation of lipid biosynthetic process	GO:0051055	4	15.3928	0.0497408	ACADVL;SLC27A1;ORMDL1;ACADL
A Molecular function, biological process, and cellular component.
B Gene ontology (GO) identification number.
C Number of genes from the query gene set which overlap with the functional pathway gene set.
D Ratio of the observed number of overlapping genes from the query set in the pathway relative to the expected number based on the background of cell-type expressed genes.
E FDR adjusted p-value.
F Genes from the query set that overlap with the pathway gene set.
