## Supplementary Table 16 for "Integration of single cell omics with biobank data discovers *trans* effects of *SREBF1* abdominal obesity risk variants on adipocyte expression of more than 100 genes"

### Sheet: Sheet1
Supplementary Table 16. Significant (FDR<0.05) functional enrichments from WebGestalt for the adipocyte MGSS genes that have higher SAT adipocyte expression in the carriers of the WHRadjBMI risk allele of rs35104205.
DescriptionA	IDB	OverlapC	Enrichment ratioD	FDRE	Overlapping genesF
regulation of lipid metabolic process	GO:0019216	12	5.19922	0.0340208	G0S2;ACADVL;PNPLA2;MLXIPL;AKT2;ORMDL1;SLC27A1;LEP;ANGPTL4;IDH1;SREBF1;ACADL
lipid metabolic process	GO:0006629	22	2.72867	0.0356534	G0S2;FADS3;PEMT;AGPAT2;GPD1;LIPE;DHDDS;ACADVL;PLIN1;PNPLA2;MLXIPL;AKT2;ORMDL1;SLC27A1;LEP;ANGPTL4;IDH1;SREBF1;TTPA;LIAS;ACADL;DGAT1
regulation of lipid biosynthetic process	GO:0046890	8	7.32843	0.0356534	ACADVL;MLXIPL;ORMDL1;SLC27A1;LEP;IDH1;SREBF1;ACADL
organic acid metabolic process	GO:0006082	19	2.96076	0.0356534	ITIH5;FADS3;PEMT;GPD1;LIPE;ACADVL;PHYKPL;BHMT2;GPI;MDH1;MLXIPL;STAT5A;AKT2;SLC27A1;LEP;IDH1;SREBF1;LIAS;ACADL
carboxylic acid metabolic process	GO:0019752	18	3.08205	0.0356534	ITIH5;FADS3;PEMT;GPD1;LIPE;ACADVL;PHYKPL;BHMT2;GPI;MDH1;MLXIPL;AKT2;SLC27A1;LEP;IDH1;SREBF1;LIAS;ACADL
lipid biosynthetic process	GO:0008610	15	3.52975	0.0356534	FADS3;PEMT;AGPAT2;GPD1;DHDDS;ACADVL;MLXIPL;ORMDL1;SLC27A1;LEP;IDH1;SREBF1;LIAS;ACADL;DGAT1
response to nitrogen compound	GO:1901698	18	2.97481	0.0383244	PEMT;MYO1C;GPD1;GPI;NPLOC4;STAT5A;AKT2;SLC27A1;LEP;SIX1;PER1;UBE2G2;SREBF1;MAP1LC3A;TMEM259;SRSF4;SRSF5;MAVS
monocarboxylic acid metabolic process	GO:0032787	13	3.87725	0.0383244	FADS3;GPD1;LIPE;ACADVL;GPI;MLXIPL;AKT2;SLC27A1;LEP;IDH1;SREBF1;LIAS;ACADL
cellular lipid metabolic process	GO:0044255	18	2.90007	0.0459168	FADS3;PEMT;AGPAT2;GPD1;LIPE;DHDDS;ACADVL;PNPLA2;MLXIPL;AKT2;ORMDL1;SLC27A1;LEP;IDH1;SREBF1;LIAS;ACADL;DGAT1
response to organonitrogen compound	GO:0010243	17	2.99479	0.0468391	PEMT;MYO1C;GPD1;GPI;NPLOC4;STAT5A;AKT2;SLC27A1;LEP;SIX1;PER1;UBE2G2;SREBF1;MAP1LC3A;TMEM259;SRSF4;SRSF5
oxoacid metabolic process	GO:0043436	18	2.83943	0.0495356	ITIH5;FADS3;PEMT;GPD1;LIPE;ACADVL;PHYKPL;BHMT2;GPI;MDH1;MLXIPL;AKT2;SLC27A1;LEP;IDH1;SREBF1;LIAS;ACAD
A Molecular function, biological process, and cellular component.
B Gene ontology (GO) identification number.
C Number of genes from the query gene set which overlap with the functional pathway gene set.
D Ratio of the observed number of overlapping genes from the query set in the pathway relative to the expected number based on the background of cell-type expressed genes.
E FDR adjusted p-value.
F Genes from the query set that overlap with the pathway gene set.
